# Pleiotropic and sex-specific genetic architecture of circulating metabolic markers

**DOI:** 10.1101/2024.07.30.24311254

**Authors:** Dennis van der Meer, Zillur Rahman, Aigar Ottas, Pravesh Parekh, Gleda Kutrolli, Sara E. Stinson, Maria Koromina, Jaroslav Rokicki, Ida E. Sønderby, Nadine Parker, Markos Tesfaye, Guy Hindley, Linn N. Rødevand, Elise Koch, Estonian Biobank Research Team, Nils Eiel Steen, Jens Petter Berg, Kevin S. O’Connell, Olav B. Smeland, Oleksandr Frei, Anders M. Dale, Srdjan Djurovic, Kelli Lehto, Maris Alver, Lili Milani, Alexey A. Shadrin, Ole A. Andreassen

**Author notes:** Corresponding authors &. Address: Kirkeveien 166, 0450 Oslo, Norway.

## Abstract

**Background:** Metabolites in plasma form biosignatures of a range of common complex human diseases. Mapping the genetic architecture and discovering variants with pleiotropic effects across metabolites can reveal underlying mechanisms and potential targets for personalized interventions.

**Methods:** We performed univariate and multivariate genome-wide association studies (GWAS) on the Nightingale panel of 249 circulating plasma metabolic markers, across 207,836 White British UK Biobank participants (mean age 57.4 years, 53.7% female), with replication conducted across 27,509 UK Biobank participants with different ancestries, and 92,661 Estonian Biobank participants (mean age 50.9 years, 65.7% female). We investigated rare variation through whole exome sequencing gene burden tests, quantified genetic architectures through Gaussian mixture modelling, analysed the causal role of body mass index (BMI) through Mendelian randomization, and performed genome-wide interaction analyses with sex.

**Results:** We discovered 14,837 loci (497 unique), with shared and distinct effects on cardiometabolic traits, with high replication rates across populations. The loci explained over 70% of genetic variance for fatty acids. Findings from common and rare variant gene tests converged on lipid homeostasis pathways. There was strong evidence for causal effects of BMI on cholesterol and amino acid levels. We discovered 31 loci interacting with sex, which mapped to genes involved in cholesterol processing, and to cardiometabolic conditions with sex differences in prevalence.

**Discussion:** The findings offer new insights into the genetic architecture of circulating metabolites, revealing novel loci and plausible sex-specific molecular mechanisms of lipid metabolism. This improved understanding of the molecular biology of metabolism lays a foundation for personalized prevention and treatment strategies.

---

Small molecules abundant in plasma, including lipoproteins, fatty acids, amino acids, and ketone bodies, are part of metabolic processes essential for human health. Reliable quantification of absolute concentrations of metabolites can now be achieved through high-throughput nuclear magnetic resonance (NMR) spectroscopy.^1^ Metabolomics data in large population samples such as the UK Biobank (UKB), coupled to national health records, has allowed researchers to identify numerous associations between patterns of metabolite concentrations and a wide range of common medical conditions.^2^ These metabolites hold potential for precision medicine as they have been shown to predict long term outcomes,^3^ and could aid in combatting key public health issues, including the adverse effects of the worldwide obesity epidemic.^4^

Charting the pleiotropic genetic architecture of metabolic biomarkers, through the effects of common and rare variants, is key to understanding interindividual differences in metabolic processes. Genome-wide association studies (GWAS) of metabolomics data have confirmed there is a substantial genetic component to these metabolite concentrations and have identified dozens of common variants associated with individual metabolites.^5^ The sets of metabolites included in metabolomics panels are strongly genetically correlated to each other;^6^ joint analysis through a multivariate approach may aid in discovery of variants with widespread effects by leveraging shared genetic signal across the metabolites.^7^ Additionally, characterizing the influence of rare variants on metabolites through whole exome sequencing (WES) data complements GWAS efforts, as rare variants are likely to be particularly impactful and point towards promising drug targets.^8,9^

Obesity and sex are likely important moderators of the relation between an individual’s genetic make-up and metabolic health. As obesity and its downstream medical conditions co-occur with changes in metabolite concentrations;^10^ disentangling the causal role of obesity in determining these levels can aid in devising treatment strategies. Biological sex is a further important determinant of metabolic activity,^11^ yet there is little knowledge about sex-dependent genetic influences. Males and females differ substantially in basal metabolic activity, as well as in their propensity to develop prominent metabolic conditions, such as obesity, coronary artery disease (CAD) and type 2 diabetes (T2D).^12^ Previous studies have shown that there is a genetic basis for sex differences in metabolism, beyond the impact of gonadal hormones.^13^

Here, we take advantage of the latest generation of targeted metabolomics technology available in the UKB and Estonian Biobank (EstBB), to perform the largest GWAS to date of circulating metabolic traits, leveraging NMR spectroscopy data from over 300,000 individuals. We employ a multivariate approach to boost discovery of variants with widespread shared effects across metabolites. We additionally perform novel quantification of the global genetic architecture and incorporate WES data, to expand on knowledge about the impact of both common and rare variants. Lastly, we identify widespread sex-specific effects and estimate the influence of obesity (indexed by BMI) to provide a clinically relevant risk scenario as a foundation for precision medicine approaches.
