## Supplementary Tables 1-13 for "Pleiotropic and sex-specific genetic architecture of circulating metabolic markers": supTable1_overviewMetabolites.txt

measure	prettyName	clinicalMarker	category	sampleSize	nDiscoveredLoci	nLeads	h2	h2_se	discoverability	disc_sd	polygenicity	poly_sd
Cholesterol_in_Large_HDL	L-HDL-C	0	Lipoprotein subclasses	207841	97	297	0.2083	0.0254	0.000631964162286388	6.40043913453568e-05	471.824597935637	40.2746431537436
Cholesterol_to_Total_Lipids_in_Medium_HDL_percentage	M-HDL-C %	0	Relative lipoprotein lipid concentrations	207840	97	257	0.1847	0.0202	0.000852934738971564	0.000133657807172315	337.372660409613	53.1595201143473
Cholesteryl_Esters_in_Large_HDL	L-HDL-CE	0	Lipoprotein subclasses	207839	94	297	0.2048	0.0246	0.000597723457462244	4.61708120005075e-05	484.086056858504	33.2985469293992
Triglycerides_to_Total_Lipids_in_Small_HDL_percentage	S-HDL-TG %	0	Relative lipoprotein lipid concentrations	203149	94	293	0.1997	0.0231	0.000813772226862802	0.00013368852795981	359.242206087863	63.1680822815003
Cholesteryl_Esters_in_HDL	HDL-CE	0	Cholesteryl esters	207840	93	259	0.183	0.022	0.000580386186265394	2.7160976022013e-05	440.735865376643	21.9757535655121
Cholesterol_to_Total_Lipids_in_Large_HDL_percentage	L-HDL-C %	0	Relative lipoprotein lipid concentrations	207840	90	271	0.202	0.0191	0.000642521398296431	0.000128100307348768	504.027716890803	112.457451133314
Average_Diameter_for_HDL_Particles	HDL particle size	0	Lipoprotein particle sizes	207841	89	269	0.189	0.0219	0.000716399505338174	6.03948149026184e-05	377.442780020774	28.5805665289825
Concentration_of_Large_HDL_Particles	L-HDL-P	0	Lipoprotein subclasses	207176	89	270	0.1896	0.0224	0.000825193324993727	0.00012293587370783	339.22368463012	47.9203791326797
Triglycerides_to_Total_Lipids_in_Medium_HDL_percentage	M-HDL-TG %	0	Relative lipoprotein lipid concentrations	203284	89	282	0.1868	0.0242	0.000883096635205183	0.000186500203387109	336.341050741261	48.8574942267918
Free_Cholesterol_to_Total_Lipids_in_Medium_LDL_percentage	M-LDL-FC %	0	Relative lipoprotein lipid concentrations	206637	85	255	0.183	0.0217	0.000805103609327612	0.000207454359435229	361.7211902527	57.3068529548567
Triglycerides_in_Small_HDL	S-HDL-TG	0	Lipoprotein subclasses	204495	85	270	0.2076	0.0256	0.000798385595950254	0.00023640577254926	404.131806466811	73.0180541067307
Triglycerides_to_Phosphoglycerides_ratio	TG/PG	0	Relative lipoprotein lipid concentrations	203860	85	240	0.1794	0.0208	0.000629717927302755	0.0001442662847776	431.95420960084	77.7554939390956
Free_Cholesterol_in_Large_HDL	L-HDL-FC	0	Lipoprotein subclasses	206741	84	261	0.1851	0.0232	0.00091484673404756	0.000135583740271623	305.575982181209	36.0302677925896
Free_Cholesterol_to_Total_Lipids_in_Medium_HDL_percentage	M-HDL-FC %	0	Relative lipoprotein lipid concentrations	206638	84	283	0.1922	0.0247	0.000780731996336423	5.65574957681279e-05	353.235311116696	21.8740624813776
HDL_Cholesterol	HDL-C	1	Cholesterol	206458	84	225	0.1588	0.0195	0.000655328864654903	4.6270831680336e-05	323.006816064905	20.2431308542893
Triglycerides_in_Medium_LDL	M-LDL-TG	0	Lipoprotein subclasses	204775	84	264	0.1812	0.0254	0.000739886189696623	8.40502344298317e-05	344.413600022681	29.1822651910888
Triglycerides_in_Large_LDL	L-LDL-TG	0	Lipoprotein subclasses	204992	83	244	0.1583	0.0216	0.000882981298300874	7.77513387243833e-05	255.094084493553	19.2303029236607
Cholesterol_to_Total_Lipids_in_IDL_percentage	IDL-C %	0	Relative lipoprotein lipid concentrations	207840	82	265	0.169	0.0255	0.00104211952250036	0.000233247377182967	241.686151783239	31.8813103097423
Cholesteryl_Esters_in_Very_Large_HDL	XL-HDL-CE	0	Lipoprotein subclasses	207628	82	254	0.1919	0.0236	0.000680246840743713	6.85114929429063e-05	411.341870843767	35.7530839395888
Phospholipids_to_Total_Lipids_in_Medium_HDL_percentage	M-HDL-PL %	0	Relative lipoprotein lipid concentrations	205878	82	177	0.1498	0.0131	0.000462345435597174	6.84264110221885e-05	451.598013625176	69.3437932426204
Total_Lipids_in_Large_HDL	L-HDL-L	0	Lipoprotein subclasses	205553	82	244	0.1715	0.0222	0.000824612241619549	6.38938102252836e-05	293.180873545621	19.8295001218036
Triglycerides_in_IDL	IDL-TG	0	Lipoprotein subclasses	205125	82	254	0.1636	0.0249	0.00112634707827962	0.000171275314319766	215.274616023943	24.58836231515
Triglycerides_to_Total_Lipids_in_IDL_percentage	IDL-TG %	0	Relative lipoprotein lipid concentrations	203621	82	268	0.1894	0.0256	0.00099595686308253	0.000374058473708249	302.270576681125	58.9291032589936
Cholesteryl_Esters_to_Total_Lipids_in_Large_HDL_percentage	L-HDL-CE %	0	Relative lipoprotein lipid concentrations	207568	81	221	0.173	0.0162	0.000495449373793108	9.88922156646112e-05	512.378769517447	81.750407040448
Free_Cholesterol_to_Total_Lipids_in_Large_LDL_percentage	L-LDL-FC %	0	Relative lipoprotein lipid concentrations	206638	81	233	0.1798	0.0217	0.000691158910869654	0.000192174266751044	411.383493309242	83.393139949258
Triglycerides_in_Very_Small_VLDL	XS-VLDL-TG	0	Lipoprotein subclasses	204033	81	268	0.1828	0.0267	0.000843741533095476	7.0086223189928e-05	306.702274106753	20.4311217655499
Triglycerides_to_Total_Lipids_in_Large_HDL_percentage	L-HDL-TG %	0	Relative lipoprotein lipid concentrations	203621	81	284	0.1852	0.0235	0.000922074956958986	0.000168109081474207	329.732499789899	51.0422557960035
Cholesterol_in_Medium_HDL	M-HDL-C	0	Lipoprotein subclasses	207841	80	227	0.146	0.0172	0.000622445219613411	4.43402279091593e-05	339.905473086949	19.715083260574
Cholesteryl_Esters_in_Medium_HDL	M-HDL-CE	0	Lipoprotein subclasses	207703	80	227	0.1439	0.0168	0.000738007135640374	0.000149881520728378	299.448880805725	55.5640475084577
Triglycerides_in_LDL	LDL-TG	0	Triglycerides	205071	80	247	0.1579	0.023	0.00092823129819997	8.0544507592278e-05	244.718588384249	18.1438088051012
Triglycerides_in_Small_LDL	S-LDL-TG	0	Lipoprotein subclasses	204476	80	261	0.1835	0.0247	0.000675361460631041	4.39673843297673e-05	387.713774783589	21.4289754854536
Average_Diameter_for_VLDL_Particles	VLDL particle size	0	Lipoprotein particle sizes	207841	79	249	0.1909	0.0255	0.000768201791809916	0.000166013948871058	375.512284437495	48.2471862221433
Cholesteryl_Esters_to_Total_Lipids_in_Medium_VLDL_percentage	M-VLDL-CE %	0	Relative lipoprotein lipid concentrations	207501	79	234	0.1727	0.0194	0.000583747345969244	5.36517335368138e-05	455.794024241838	41.383453335019
Cholesteryl_Esters_to_Total_Lipids_in_Very_Small_VLDL_percentage	XS-VLDL-CE %	0	Relative lipoprotein lipid concentrations	207292	79	263	0.1834	0.0225	0.000696561599950063	6.50482582407981e-05	381.104946280462	30.6526500992517
Total_Triglycerides	Total triglycerides	1	Triglycerides	205138	79	240	0.1776	0.023	0.000675709628836326	6.47587509019956e-05	377.730214804144	29.643386478349
Triglycerides_in_Small_VLDL	S-VLDL-TG	0	Lipoprotein subclasses	204405	79	250	0.1875	0.0255	0.000728479639775318	4.52558885339349e-05	380.372418208544	21.1063993160517
Triglycerides_to_Total_Lipids_in_Very_Large_HDL_percentage	XL-HDL-TG %	0	Relative lipoprotein lipid concentrations	203124	79	273	0.1992	0.0247	0.00115979406881552	0.0003275991369851	299.999650436057	95.9521247701668
Free_Cholesterol_in_HDL	HDL-FC	0	Free cholesterol	206864	78	240	0.1644	0.021	0.000917199456572597	9.7639343401029e-05	261.489787265389	20.9668992409341
Total_Concentration_of_Lipoprotein_Particles	Total-P	0	Lipoprotein particle concentrations	205691	78	193	0.1369	0.0133	0.000577354219467441	0.000116195446635463	353.500147296726	44.827041399369
Triglycerides_in_Very_Large_VLDL	XL-VLDL-TG	0	Lipoprotein subclasses	204095	78	226	0.1802	0.022	0.000680165582763025	0.00020927251773343	407.481632430953	82.7354005223425
Cholesterol_in_Very_Large_HDL	XL-HDL-C	0	Lipoprotein subclasses	207840	77	242	0.1887	0.0238	0.00114247937181845	0.000301664096747117	279.182814664838	77.1671294575781
Cholesteryl_Esters_to_Total_Lipids_in_Medium_HDL_percentage	M-HDL-CE %	0	Relative lipoprotein lipid concentrations	207568	77	210	0.1603	0.0213	0.000672574402483756	3.02790103055475e-05	323.295725476248	13.7183788845753
Phospholipids_in_Large_HDL	L-HDL-PL	0	Lipoprotein subclasses	206055	77	233	0.1635	0.0217	0.000850191657460167	6.98844591738183e-05	272.074935438554	19.3010621098097
Cholesterol_to_Total_Lipids_in_Medium_VLDL_percentage	M-VLDL-C %	0	Relative lipoprotein lipid concentrations	207840	76	241	0.1714	0.0187	0.000578015710054227	4.14547967619935e-05	459.088845847032	32.1516531268676
Concentration_of_Small_VLDL_Particles	S-VLDL-P	0	Lipoprotein subclasses	206943	76	253	0.1649	0.0233	0.000770074939932814	0.000126621999052985	319.753325398148	31.4357355363794
Total_Lipids_in_Small_VLDL	S-VLDL-L	0	Lipoprotein subclasses	205389	76	249	0.1595	0.0224	0.000756180927391046	4.97866039842476e-05	306.873731409477	17.9227483491647
Concentration_of_HDL_Particles	HDL-P	0	Lipoprotein particle concentrations	207234	75	201	0.1365	0.0139	0.000673420954784498	0.00018233263289258	318.126940468757	61.2631273034316
Sphingomyelins	Sphingomyelins	0	Other lipids	205740	75	224	0.1346	0.0181	0.00101899413368798	6.86236463538088e-05	207.661064492268	10.3528946832897
Phospholipids_to_Total_Lipids_in_Large_VLDL_percentage	L-VLDL-PL %	0	Relative lipoprotein lipid concentrations	205878	74	239	0.1624	0.0209	0.000823374904559411	5.17759259458406e-05	279.807670659539	13.8505893618286
Total_Lipids_in_HDL	HDL-L	0	Total lipids	205554	74	231	0.152	0.0198	0.000861653747554557	7.88018579923636e-05	249.325879059178	18.9547189431385
Triglycerides_to_Total_Lipids_in_Small_LDL_percentage	S-LDL-TG %	0	Relative lipoprotein lipid concentrations	203143	74	281	0.1822	0.0257	0.0010791938380676	0.000207124103058298	275.351418008928	39.17968268553
Concentration_of_Medium_HDL_Particles	M-HDL-P	0	Lipoprotein subclasses	207120	73	213	0.1409	0.017	0.000834674451849968	0.000117113831178739	255.676316296531	28.749246160622
Free_Cholesterol_to_Total_Lipids_in_Small_LDL_percentage	S-LDL-FC %	0	Relative lipoprotein lipid concentrations	206631	73	262	0.1701	0.0247	0.00108267056931805	0.00015756247389135	247.695061820337	22.9412028419536
Triglycerides_in_Medium_VLDL	M-VLDL-TG	0	Lipoprotein subclasses	204566	73	237	0.1707	0.0233	0.0006177874160395	4.60231321906907e-05	398.71781106315	24.1306879463504
Cholesterol_to_Total_Lipids_in_Very_Small_VLDL_percentage	XS-VLDL-C %	0	Relative lipoprotein lipid concentrations	207840	72	243	0.1662	0.0207	0.000729972597767326	6.11535999410165e-05	332.13162150699	25.6898442757498
Triglycerides_in_VLDL	VLDL-TG	0	Triglycerides	204215	72	232	0.1705	0.0226	0.000647894611354131	3.75602317185473e-05	376.476334271315	18.4252396135251
Triglycerides_to_Total_Lipids_in_Medium_VLDL_percentage	M-VLDL-TG %	0	Relative lipoprotein lipid concentrations	203150	72	223	0.1712	0.0187	0.000646327334584508	4.33284286395485e-05	411.939464745144	27.1648331731854
Cholesteryl_Esters_in_Small_VLDL	S-VLDL-CE	0	Lipoprotein subclasses	207628	71	229	0.1319	0.0173	0.000927000337634195	4.39133290812576e-05	224.449112949871	8.69546022775625
Apolipoprotein_A1	ApoA1	1	Apolipoproteins	207841	70	222	0.1474	0.0186	0.000897127738836956	0.000144756119559277	248.863561714542	31.5924600195186
Free_Cholesterol_to_Total_Lipids_in_Very_Large_HDL_percentage	XL-HDL-FC %	0	Relative lipoprotein lipid concentrations	206577	70	203	0.1354	0.0177	0.00095845134982084	0.000148883884051489	201.712763301388	21.8203537196931
Phospholipids_in_HDL	HDL-PL	0	Phospholipids	206128	70	214	0.14	0.019	0.000904105553332448	7.98940634312939e-05	228.809565596417	14.2699849493202
Cholesteryl_Esters_in_Large_VLDL	L-VLDL-CE	0	Lipoprotein subclasses	207762	69	209	0.1341	0.0185	0.000698725237075788	3.99305457142892e-05	275.972586845144	13.1386873494588
Cholesteryl_Esters_to_Total_Lipids_in_Very_Large_VLDL_percentage	XL-VLDL-CE %	0	Relative lipoprotein lipid concentrations	207368	69	213	0.147	0.0144	0.000505016367986648	3.97473838454625e-05	438.956381818756	30.6258487259195
Concentration_of_Large_VLDL_Particles	L-VLDL-P	0	Lipoprotein subclasses	207175	69	215	0.1601	0.0214	0.000682490696082106	0.000104415940843286	345.611355327317	46.2741222643392
Concentration_of_Very_Large_VLDL_Particles	XL-VLDL-P	0	Lipoprotein subclasses	206929	69	227	0.1703	0.0214	0.000590757238850639	7.34762493124789e-05	413.225189490833	46.9789447900929
Free_Cholesterol_in_Medium_HDL	M-HDL-FC	0	Lipoprotein subclasses	206741	69	208	0.1403	0.0176	0.000764220990438006	5.47989911987975e-05	257.396312020311	14.452452292523
Phospholipids_in_Small_VLDL	S-VLDL-PL	0	Lipoprotein subclasses	205944	69	226	0.1313	0.0169	0.000878008286445916	4.75382186434538e-05	234.088996440712	11.14564635435
Phospholipids_in_Very_Small_VLDL	XS-VLDL-PL	0	Lipoprotein subclasses	205944	69	213	0.1168	0.0175	0.00122156788150956	9.74740820597918e-05	160.572665777948	9.6885879054021
Triglycerides_in_Medium_HDL	M-HDL-TG	0	Lipoprotein subclasses	204934	69	248	0.1685	0.0258	0.00106128732711508	8.99287807827588e-05	241.512874086192	14.9065476055709
Cholesterol_to_Total_Lipids_in_Very_Large_VLDL_percentage	XL-VLDL-C %	0	Relative lipoprotein lipid concentrations	207840	68	200	0.1445	0.0136	0.000463838876261257	3.89339206540787e-05	466.751842420266	37.6359374679253
Total_Lipids_in_Medium_VLDL	M-VLDL-L	0	Lipoprotein subclasses	205409	68	213	0.1295	0.0169	0.000793268308932956	5.51687960952888e-05	245.417776944425	14.6971619157897
Total_Lipids_in_Very_Small_VLDL	XS-VLDL-L	0	Lipoprotein subclasses	205138	68	219	0.1179	0.0175	0.0012362423593186	9.22120433704075e-05	164.493914934143	9.11455503281559
Cholesterol_in_Very_Large_VLDL	XL-VLDL-C	0	Lipoprotein subclasses	207840	67	219	0.1491	0.0194	0.0006206187037278	3.98027029234684e-05	345.403873274576	18.8660246971506
Cholesteryl_Esters_in_Very_Large_VLDL	XL-VLDL-CE	0	Lipoprotein subclasses	207628	67	217	0.1404	0.018	0.000700689756099444	4.12773165836043e-05	287.978070393982	14.6746293125173
Creatinine	Creatinine	1	Fluid balance	206866	67	82	0.1169	0.0075	0.00011598798674225	3.86602058329826e-06	1528.78156621852	52.2849107708015
Free_Cholesterol_in_Small_VLDL	S-VLDL-FC	0	Lipoprotein subclasses	206693	67	205	0.1114	0.0147	0.000950952131985307	5.06439450120674e-05	192.854189802987	7.22509743770585
Phosphatidylcholines	Phosphatidylcholines	0	Other lipids	206197	67	218	0.1328	0.0183	0.000874532863700666	9.19354653345112e-05	234.809032913019	16.6406755643381
Phospholipids_in_Large_VLDL	L-VLDL-PL	0	Lipoprotein subclasses	206006	67	207	0.1545	0.0209	0.000644093169409515	9.56321497631264e-05	345.242397539871	41.4188670812568
Phospholipids_in_Medium_HDL	M-HDL-PL	0	Lipoprotein subclasses	206006	67	196	0.1218	0.015	0.000860891864101914	8.31788590272348e-05	216.770456375776	16.380400311515
Phospholipids_to_Total_Lipids_in_Small_VLDL_percentage	S-VLDL-PL %	0	Relative lipoprotein lipid concentrations	205878	67	227	0.1562	0.0203	0.00107737409499353	0.000286833910761883	251.65813843129	54.0688384795873
Total_Lipids_in_Medium_HDL	M-HDL-L	0	Lipoprotein subclasses	205475	67	199	0.1251	0.0149	0.000784499885551633	3.89690104467719e-05	236.884987372562	7.47379281059488
Apolipoprotein_B_to_Apolipoprotein_A1_ratio	ApoB/ApoA1	1	Relative lipoprotein lipid concentrations	207841	66	221	0.1102	0.0143	0.00113657828673988	0.000112674751592947	167.607331994305	12.5436042797491
Cholesterol_in_Large_VLDL	L-VLDL-C	0	Lipoprotein subclasses	207841	66	205	0.1468	0.0198	0.0006639899100935	0.000139947121922704	321.893947801679	44.5737731310555
Free_Cholesterol_in_IDL	IDL-FC	0	Lipoprotein subclasses	206797	66	201	0.1184	0.0169	0.00125806620847067	0.00013079132672402	158.072774950045	14.015921376028
Phospholipids_to_Total_Lipids_in_Large_HDL_percentage	L-HDL-PL %	0	Relative lipoprotein lipid concentrations	205944	66	167	0.153	0.0132	0.000663257347339962	0.000131254349876799	355.541642106159	112.164031747706
Total_Cholesterol	Total-C	1	Cholesterol	205740	66	199	0.1154	0.0142	0.000944982790259793	7.20035192433533e-05	195.654455488357	11.7503762999179
Total_Esterified_Cholesterol	Total-CE	0	Cholesteryl esters	205690	66	189	0.115	0.0135	0.000888613933690367	5.50287653872376e-05	205.073483211068	10.3688679684854
Total_Lipids_in_Large_VLDL	L-VLDL-L	0	Lipoprotein subclasses	205527	66	210	0.1589	0.0209	0.000680403865151369	0.000161186793290648	347.497716224504	52.4518941963879
Total_Lipids_in_Very_Large_VLDL	XL-VLDL-L	0	Lipoprotein subclasses	205249	66	215	0.1633	0.0209	0.000584670559114835	4.45667469979426e-05	392.7795855432	28.5785251360657
Triglycerides_in_Large_VLDL	L-VLDL-TG	0	Lipoprotein subclasses	204978	66	207	0.1619	0.0211	0.000607860013018074	4.73584590681453e-05	382.986500598942	25.7329826991587
Concentration_of_Very_Large_HDL_Particles	XL-HDL-P	0	Lipoprotein subclasses	206929	65	211	0.1607	0.0188	0.000767180889180589	6.50156765912827e-05	311.052295664078	22.8696204745297
Free_Cholesterol_to_Total_Lipids_in_Medium_VLDL_percentage	M-VLDL-FC %	0	Relative lipoprotein lipid concentrations	206637	65	219	0.1539	0.0173	0.000734860583396747	4.7132024319628e-05	334.467814768104	19.4323186033265
Free_Cholesterol_to_Total_Lipids_in_Small_VLDL_percentage	S-VLDL-FC %	0	Relative lipoprotein lipid concentrations	206580	65	212	0.1439	0.0191	0.000857652827978795	8.33200983716404e-05	260.733144782028	21.6953927157381
Phospholipids_in_IDL	IDL-PL	0	Lipoprotein subclasses	206128	65	211	0.1226	0.0195	0.0012436457991314	0.000105078412664448	158.725919525217	9.67193519097356
Phospholipids_in_Very_Large_HDL	XL-HDL-PL	0	Lipoprotein subclasses	205944	65	182	0.1434	0.0186	0.000793849453852606	9.85915961919585e-05	263.596846783669	26.5745192363927
Phospholipids_in_Very_Large_VLDL	XL-VLDL-PL	0	Lipoprotein subclasses	205944	65	213	0.1602	0.0205	0.000561805766331107	4.15961120616899e-05	398.992626064698	27.9465118919903
Total_Fatty_Acids	Total fatty acids	1	Fatty acids	205619	65	219	0.1399	0.0184	0.000748421374672468	4.8431126702392e-05	281.192712519548	15.8230799805214
Triglycerides_in_HDL	HDL-TG	0	Triglycerides	205138	65	253	0.1634	0.0254	0.00116701311149752	0.000277808882802408	228.935898502507	32.1304905574304
Triglycerides_to_Total_Lipids_in_Very_Small_VLDL_percentage	XS-VLDL-TG %	0	Relative lipoprotein lipid concentrations	202894	65	244	0.1739	0.0216	0.000724893301884243	6.23950098504653e-05	361.31578969723	28.8236559262097
Cholesterol_in_IDL	IDL-C	0	Lipoprotein subclasses	207841	64	196	0.1167	0.016	0.00113672201671493	0.000138015873371917	165.117096546864	16.4782523065498
Cholesteryl_Esters_in_Large_LDL	L-LDL-CE	0	Lipoprotein subclasses	207766	64	186	0.1023	0.0147	0.00122425946963483	8.70467560841739e-05	141.022484663746	6.92303087313504
Concentration_of_VLDL_Particles	VLDL-P	0	Lipoprotein particle concentrations	206931	64	215	0.133	0.0177	0.000872370283359293	5.41311885205324e-05	227.416755872691	10.9884658572581
Phosphoglycerides	Phosphoglycerides	0	Other lipids	206128	64	189	0.1244	0.0188	0.000908658159869944	4.85102718167985e-05	198.457620379063	8.47974536460274
Total_Cholines	Total cholines	0	Other lipids	205691	64	197	0.1221	0.0176	0.000856788592160899	4.3853543300591e-05	204.644404480855	8.0837925933957
Total_Phospholipids_in_Lipoprotein_Particles	Total-PL	0	Phospholipids	205138	64	195	0.1194	0.0167	0.000902543238133096	3.26818319604249e-05	199.177281948234	7.78590769327688
Triglycerides_to_Total_Lipids_in_Small_VLDL_percentage	S-VLDL-TG %	0	Relative lipoprotein lipid concentrations	203141	64	228	0.1545	0.0195	0.000880356783514221	9.06591109519828e-05	289.780932815097	27.6033619459495
Apolipoprotein_B	ApoB	1	Apolipoproteins	207841	63	194	0.1052	0.0146	0.0012246192684425	0.00014692991049656	151.773330671393	12.8223569366034
Cholesteryl_Esters_in_IDL	IDL-CE	0	Lipoprotein subclasses	207840	63	194	0.1099	0.0152	0.00119701279553148	0.000167306780580736	150.316728391302	15.637014561776
Concentration_of_Large_LDL_Particles	L-LDL-P	0	Lipoprotein subclasses	207176	63	192	0.1039	0.0149	0.00119735340104182	0.000100929700459493	149.335981792966	9.4270418434644
Concentration_of_Very_Small_VLDL_Particles	XS-VLDL-P	0	Lipoprotein subclasses	206866	63	202	0.1136	0.0172	0.00127710685433158	7.87657621093372e-05	153.29301776138	7.26595570803546
Free_Cholesterol_to_Total_Lipids_in_Large_HDL_percentage	L-HDL-FC %	0	Relative lipoprotein lipid concentrations	206638	63	265	0.1774	0.0255	0.00113282975310188	8.25196437709755e-05	247.804868138111	14.2146787134403
Total_Lipids_in_IDL	IDL-L	0	Lipoprotein subclasses	205554	63	198	0.1153	0.0171	0.00124668261158305	0.000118343864884226	151.324730277493	11.0637119493596
Cholesterol_in_Very_Small_VLDL	XS-VLDL-C	0	Lipoprotein subclasses	207840	62	201	0.1139	0.0179	0.00122924390404644	7.50401560204327e-05	155.629630984077	7.47343171036052
Cholesterol_to_Total_Lipids_in_Small_HDL_percentage	S-HDL-C %	0	Relative lipoprotein lipid concentrations	207840	62	216	0.1382	0.0207	0.00111771859576999	0.000116764905870952	190.376443319308	15.3187155269783
Concentration_of_Small_LDL_Particles	S-LDL-P	0	Lipoprotein subclasses	207054	62	203	0.1047	0.0138	0.00111848219620363	7.6515429899975e-05	161.733764734188	8.26166910045085
Free_Cholesterol_in_Very_Large_VLDL	XL-VLDL-FC	0	Lipoprotein subclasses	206638	62	211	0.1505	0.0197	0.000617384429345539	0.000105594308514877	352.143252312392	36.9733051436698
Monounsaturated_Fatty_Acids_to_Total_Fatty_Acids_percentage	MUFA %	1	Relative lipoprotein lipid concentrations	206271	62	205	0.1686	0.0209	0.000715484943861876	0.000101994113579031	322.864736549804	40.953752204797
Total_Lipids_in_Lipoprotein_Particles	Total-L	0	Total lipids	205476	62	203	0.1112	0.0142	0.000844470883687865	4.90455701969993e-05	212.094713238616	11.730222815748
Total_Lipids_in_Very_Large_HDL	XL-HDL-L	0	Lipoprotein subclasses	205270	62	187	0.1503	0.0196	0.000810985562030289	8.4763165503304e-05	270.406048964634	27.0519594875097
VLDL_Cholesterol	VLDL-C	1	Cholesterol	200393	62	197	0.1204	0.0149	0.000919353511373469	7.32188793438416e-05	197.390448576975	11.8727737764983
Cholesterol_in_Large_LDL	L-LDL-C	0	Lipoprotein subclasses	207841	61	185	0.1029	0.015	0.00120893126941953	0.000146627332512534	141.313120386907	13.7839792991632
Cholesterol_in_Small_LDL	S-LDL-C	0	Lipoprotein subclasses	207840	61	184	0.1019	0.015	0.00123382831134064	0.000138112979769753	143.908021613232	12.2920628043014
Cholesterol_in_Small_VLDL	S-VLDL-C	0	Lipoprotein subclasses	207840	61	197	0.1152	0.0151	0.000938644243040771	5.04840371679306e-05	197.454355981277	8.87469278954184
Cholesterol_to_Total_Lipids_in_Large_LDL_percentage	L-LDL-C %	0	Relative lipoprotein lipid concentrations	207840	61	186	0.1403	0.0147	0.000756274310774039	0.000111138523291832	261.203267742792	33.1035288109391
Cholesteryl_Esters_to_Total_Lipids_in_Small_VLDL_percentage	S-VLDL-CE %	0	Relative lipoprotein lipid concentrations	207430	61	211	0.1104	0.0139	0.00104805737484067	0.000222375657542188	209.956661956723	26.3821009859319
Concentration_of_Chylomicrons_and_Extremely_Large_VLDL_Particles	XXL-VLDL-P	0	Lipoprotein subclasses	207240	61	209	0.1555	0.0186	0.000671330260613057	0.000123883186185091	337.474795306392	43.5670535209584
Phospholipids_in_Medium_VLDL	M-VLDL-PL	0	Lipoprotein subclasses	206006	61	199	0.1134	0.0143	0.000869970472459958	5.37018724127099e-05	203.954451537025	10.8829067195492
Triglycerides_in_Very_Large_HDL	XL-HDL-TG	0	Lipoprotein subclasses	204167	61	205	0.1262	0.0219	0.00134824528336169	0.000168745322107894	154.550834250752	12.7594034963384
Triglycerides_to_Total_Lipids_in_Large_LDL_percentage	L-LDL-TG %	0	Relative lipoprotein lipid concentrations	203621	61	204	0.1436	0.0202	0.00103295409458444	9.82941631896059e-05	200.324171927103	16.0636420735061
Triglycerides_to_Total_Lipids_in_Medium_LDL_percentage	M-LDL-TG %	0	Relative lipoprotein lipid concentrations	203272	61	218	0.137	0.0191	0.00117891874255507	0.00012061585640446	184.02272709989	13.6498920783047
Cholesterol_in_Medium_LDL	M-LDL-C	0	Lipoprotein subclasses	207841	60	177	0.1005	0.0134	0.0011618590176587	0.000104988002960917	149.664031923754	10.7059423164163
Cholesterol_to_Total_Lipids_in_Small_VLDL_percentage	S-VLDL-C %	0	Relative lipoprotein lipid concentrations	207840	60	223	0.1342	0.0171	0.000953610511876711	6.79850020471295e-05	238.486174646524	14.5246040284434
Cholesteryl_Esters_in_Small_LDL	S-LDL-CE	0	Lipoprotein subclasses	207628	60	196	0.1066	0.0136	0.00114011092537421	0.000116877878470626	161.22521627006	13.0462868297911
Cholesteryl_Esters_to_Total_Lipids_in_Large_VLDL_percentage	L-VLDL-CE %	0	Relative lipoprotein lipid concentrations	207568	60	177	0.1349	0.0167	0.000792783842793015	0.000134997316592482	275.679382434306	45.7533601541894
Concentration_of_Medium_VLDL_Particles	M-VLDL-P	0	Lipoprotein subclasses	207054	60	198	0.1186	0.0151	0.000843102625791726	5.33666080607882e-05	219.512205405166	11.7317524509302
Free_Cholesterol_in_Small_HDL	S-HDL-FC	0	Lipoprotein subclasses	206741	60	163	0.1219	0.0135	0.000538508047950197	2.79523969131394e-05	326.92478676025	15.52484329137
Free_Cholesterol_in_Very_Large_HDL	XL-HDL-FC	0	Lipoprotein subclasses	206692	60	215	0.1598	0.0217	0.00084370864078896	5.50533990082248e-05	276.850722122746	17.0261783555539
Free_Cholesterol_to_Total_Lipids_in_Small_HDL_percentage	S-HDL-FC %	0	Relative lipoprotein lipid concentrations	206637	60	242	0.153	0.0221	0.00153823518957078	0.00018041104968201	162.802088403561	13.9638816706459
Monounsaturated_Fatty_Acids	MUFA	1	Fatty acids	206341	60	210	0.1618	0.0195	0.000579253206612584	5.77793445270576e-05	387.135166339512	35.863182612433
Triglycerides_in_Chylomicrons_and_Extremely_Large_VLDL	XXL-VLDL-TG	0	Lipoprotein subclasses	205138	60	193	0.1453	0.0171	0.000639428059162428	6.22134488691725e-05	322.571837605396	26.9576717421531
Alanine	Alanine	1	Amino acids	207841	59	108	0.104	0.0102	0.00024808400490567	1.05222770976647e-05	589.094473894837	27.9028041742429
Cholesterol_in_Chylomicrons_and_Extremely_Large_VLDL	XXL-VLDL-C	0	Lipoprotein subclasses	207841	59	215	0.157	0.02	0.000711053464744409	6.70236592780555e-05	321.860588325711	24.1347443835479
Cholesterol_in_Small_HDL	S-HDL-C	0	Lipoprotein subclasses	207840	59	168	0.1203	0.0125	0.000456306674037851	2.47020382018406e-05	373.887828004569	20.6895853636014
Cholesteryl_Esters_in_Medium_LDL	M-LDL-CE	0	Lipoprotein subclasses	207697	59	176	0.1033	0.0129	0.000988475854389274	7.74883361715992e-05	173.262796107838	11.149373718269
Concentration_of_LDL_Particles	LDL-P	0	Lipoprotein particle concentrations	207176	59	182	0.0988	0.014	0.00121474790910183	9.05008696407982e-05	140.051737632551	7.6675334893619
Free_Cholesterol_in_VLDL	VLDL-FC	0	Free cholesterol	206693	59	185	0.1166	0.015	0.000792757591919612	5.31292488329545e-05	216.772194681655	11.7164976625674
Free_Cholesterol_in_Very_Small_VLDL	XS-VLDL-FC	0	Lipoprotein subclasses	206638	59	187	0.1064	0.0167	0.00124173515969417	9.19421341763783e-05	149.796760129358	8.13181074535608
Phospholipids_in_Small_LDL	S-LDL-PL	0	Lipoprotein subclasses	206005	59	192	0.1066	0.0177	0.00141779238775716	0.000418689875894135	136.562411134375	23.815080624816
Phospholipids_in_VLDL	VLDL-PL	0	Phospholipids	205944	59	185	0.1249	0.0169	0.000725815228556213	4.65067833104059e-05	249.270830532697	12.7777880718756
Phospholipids_to_Total_Lipids_in_Very_Small_VLDL_percentage	XS-VLDL-PL %	0	Relative lipoprotein lipid concentrations	205818	59	159	0.113	0.013	0.000635598149350768	6.81272149761162e-05	230.630696723682	23.5348331719946
Cholesterol_in_Medium_VLDL	M-VLDL-C	0	Lipoprotein subclasses	207840	58	174	0.0948	0.0135	0.00112201652072408	8.5087788284901e-05	140.168796214201	7.45211379926532
Cholesteryl_Esters_in_Small_HDL	S-HDL-CE	0	Lipoprotein subclasses	207628	58	154	0.1211	0.0158	0.000579768789336663	4.17515687079345e-05	279.273261280629	19.7046342558209
Free_Cholesterol_in_Large_VLDL	L-VLDL-FC	0	Lipoprotein subclasses	206741	58	186	0.1481	0.0197	0.000589973533191653	0.000128106717269754	361.441270635653	41.9763085053534
Omega_6_Fatty_Acids	Omega-6	1	Fatty acids	206200	58	178	0.1051	0.013	0.000896857570449689	0.000170182504859142	192.498592841727	26.0167340016006
Phospholipids_in_Medium_LDL	M-LDL-PL	0	Lipoprotein subclasses	206006	58	181	0.106	0.0145	0.00114417646255989	0.000136746565919168	156.975589369524	14.5529493444731
Polyunsaturated_Fatty_Acids_to_Monounsaturated_Fatty_Acids_ratio	PUFA/MUFA	1	Relative lipoprotein lipid concentrations	205817	58	182	0.175	0.0195	0.000619305556607856	0.000166025765118821	400.378372062682	118.202979847835
Total_Cholesterol_Minus_HDL_C	non-HDL-C	0	Cholesterol	205691	58	179	0.0985	0.0135	0.00116510240318681	0.000106510837219529	142.393263703658	9.219374376662
Total_Lipids_in_Large_LDL	L-LDL-L	0	Lipoprotein subclasses	205551	58	181	0.0999	0.014	0.00130075790406581	0.000137335074700759	131.980400980581	11.0259474628272
Total_Lipids_in_Medium_LDL	M-LDL-L	0	Lipoprotein subclasses	205469	58	179	0.1079	0.0137	0.00111763565387363	8.3133789709521e-05	162.269737482485	10.0804748669972
Cholesteryl_Esters_in_Chylomicrons_and_Extremely_Large_VLDL	XXL-VLDL-CE	0	Lipoprotein subclasses	207840	57	202	0.1494	0.0195	0.000718990653512315	5.89445559212297e-05	303.228760629324	19.7544339026604
Cholesteryl_Esters_in_VLDL	VLDL-CE	0	Cholesteryl esters	207628	57	195	0.1055	0.0134	0.000987781853777974	5.74329226784768e-05	171.161433535409	8.35548396904074
Cholesteryl_Esters_in_Very_Small_VLDL	XS-VLDL-CE	0	Lipoprotein subclasses	207628	57	195	0.1149	0.0188	0.00127343285993548	7.04243857061419e-05	150.557584336979	6.7326364394901
Free_Cholesterol_in_Large_LDL	L-LDL-FC	0	Lipoprotein subclasses	206741	57	178	0.1008	0.0148	0.00121129925442544	0.000174453864352715	134.35241176587	16.0614849869487
Free_Cholesterol_to_Total_Lipids_in_IDL_percentage	IDL-FC %	0	Relative lipoprotein lipid concentrations	206638	57	150	0.117	0.0162	0.000587999772632093	3.73434667069816e-05	281.89986226386	17.655907857726
Glutamine	Glutamine	0	Amino acids	206523	57	119	0.118	0.0146	0.000525165450539709	0.000250150399006581	328.834895310429	105.657413193044
Linoleic_Acid	LA	0	Fatty acids	206344	57	188	0.1085	0.0138	0.000782052999175791	4.38058288175792e-05	211.385734771667	10.0973755255759
Phospholipids_in_Large_LDL	L-LDL-PL	0	Lipoprotein subclasses	206006	57	166	0.0937	0.0135	0.00138716439443084	0.000323991224146136	120.514839210183	17.0458912371169
Total_Lipids_in_Small_HDL	S-HDL-L	0	Lipoprotein subclasses	205408	57	165	0.1312	0.0144	0.00047591192247271	2.52161593383496e-05	381.956178176649	21.3133624820085
Total_Lipids_in_Small_LDL	S-LDL-L	0	Lipoprotein subclasses	205408	57	195	0.1065	0.0153	0.00113275652052499	9.97028931279643e-05	160.670980543946	9.93342718959097
Cholesteryl_Esters_in_LDL	LDL-CE	0	Cholesteryl esters	207840	56	170	0.096	0.0134	0.00124045405988654	0.000108714473998294	131.763371968387	8.82319963309794
Cholesteryl_Esters_to_Total_Lipids_in_IDL_percentage	IDL-CE %	0	Relative lipoprotein lipid concentrations	207568	56	209	0.1337	0.0212	0.00127081669944971	0.000137976845155305	148.694361239153	14.4984996900541
Clinical_LDL_Cholesterol	Clinical LDL-C	1	Cholesterol	207289	56	174	0.0934	0.0141	0.00130420825818464	0.000152120281607606	121.308775337778	11.8809922132495
Omega_3_Fatty_Acids	Omega-3	1	Fatty acids	206271	56	201	0.1371	0.0243	0.001605663581507	0.000176518486276261	129.708886098538	11.0988863836631
Phospholipids_in_Chylomicrons_and_Extremely_Large_VLDL	XXL-VLDL-PL	0	Lipoprotein subclasses	206128	56	198	0.145	0.0185	0.000862161281811482	0.000186520444753039	252.577710019129	47.330412315398
Phospholipids_in_Small_HDL	S-HDL-PL	0	Lipoprotein subclasses	206006	56	166	0.126	0.0141	0.000597159189770246	7.71348044735674e-05	302.131879692692	28.4420672193179
Phospholipids_to_Total_Lipids_in_Very_Large_HDL_percentage	XL-HDL-PL %	0	Relative lipoprotein lipid concentrations	205876	56	168	0.1302	0.0182	0.000825231138040032	8.22016961584389e-05	221.640118459908	21.7949879118186
Polyunsaturated_Fatty_Acids	PUFA	1	Fatty acids	205817	56	208	0.1232	0.0176	0.000956713205435582	5.94615290642068e-05	205.936904713464	10.0261992789635
Remnant_Cholesterol_Non_HDL_Non_LDL__Cholesterol	Remnant-C	0	Cholesterol	205807	56	182	0.1002	0.0131	0.00104888991530684	5.70696805483754e-05	158.984533978514	7.30385870797274
Cholesteryl_Esters_in_Medium_VLDL	M-VLDL-CE	0	Lipoprotein subclasses	207628	55	175	0.0938	0.0131	0.00118267483409203	0.000110986263467888	131.37506138425	9.44215525085692
Concentration_of_Medium_LDL_Particles	M-LDL-P	0	Lipoprotein subclasses	207117	55	183	0.0977	0.0125	0.00110044941679718	0.000101764888774794	149.310345417276	10.8210455121244
Concentration_of_Small_HDL_Particles	S-HDL-P	0	Lipoprotein subclasses	207054	55	161	0.1232	0.0134	0.000428802557956535	2.543444834058e-05	408.654523676861	24.6355076969742
Free_Cholesterol_in_Chylomicrons_and_Extremely_Large_VLDL	XXL-VLDL-FC	0	Lipoprotein subclasses	206866	55	194	0.1431	0.0184	0.000830540625176144	0.000100959262999205	249.923493226761	26.2448703285598
Total_Lipids_in_Chylomicrons_and_Extremely_Large_VLDL	XXL-VLDL-L	0	Lipoprotein subclasses	205554	55	173	0.1312	0.0162	0.000666286908031944	6.78771187731974e-05	281.363490107946	23.8064494112712
Triglycerides_in_Large_HDL	L-HDL-TG	0	Lipoprotein subclasses	205059	55	200	0.1102	0.0231	0.00172518453152537	0.000186604156709566	111.648738452364	7.92965756564647
Cholesteryl_Esters_to_Total_Lipids_in_Small_HDL_percentage	S-HDL-CE %	0	Relative lipoprotein lipid concentrations	207431	54	185	0.105	0.017	0.00134180200212002	0.000163778688467757	127.587189795298	10.9357896420928
Concentration_of_IDL_Particles	IDL-P	0	Lipoprotein subclasses	207176	54	178	0.0951	0.0139	0.00137082037271827	0.00013628403319437	124.06561054008	8.29531451178519
Free_Cholesterol_in_Medium_LDL	M-LDL-FC	0	Lipoprotein subclasses	206741	54	174	0.0978	0.0151	0.0013541666927304	0.000201606623958504	123.253758367302	14.4860144444699
Omega_6_Fatty_Acids_to_Total_Fatty_Acids_percentage	Omega-6 %	1	Relative lipoprotein lipid concentrations	206200	54	127	0.1215	0.0124	0.000352277914134964	2.92972990774391e-05	427.502781716021	33.691572946954
Total_Free_Cholesterol	Total-FC	0	Free cholesterol	205554	54	171	0.1009	0.0131	0.0010561475105907	5.93044927283291e-05	154.387494030849	6.5329873526256
Total_Lipids_in_LDL	LDL-L	0	Total lipids	205553	54	170	0.0944	0.0135	0.00132186330202294	0.000146662897097007	123.204679498385	11.6295177377938
LDL_Cholesterol	LDL-C	0	Cholesterol	206391	53	160	0.0874	0.0128	0.00143757568579603	0.000241923680023565	105.412268015198	9.82020822758352
Phospholipids_in_LDL	LDL-PL	0	Phospholipids	206127	53	157	0.0907	0.0138	0.00139333759961243	0.00013977111197614	110.843996787973	9.02584591505225
Free_Cholesterol_in_Medium_VLDL	M-VLDL-FC	0	Lipoprotein subclasses	206741	52	187	0.1064	0.0139	0.00090806291070377	4.86559576267628e-05	185.926153411698	7.54713120643241
Free_Cholesterol_in_Small_LDL	S-LDL-FC	0	Lipoprotein subclasses	206740	52	181	0.0982	0.0166	0.00136221119041647	0.000177913975635262	125.051256106233	12.7822190305922
Phospholipids_to_Total_Lipids_in_Small_HDL_percentage	S-HDL-PL %	0	Relative lipoprotein lipid concentrations	205878	52	174	0.0906	0.0151	0.00134644446173156	0.000119740865500097	121.846809189789	8.20923232889223
Total_Lipids_in_VLDL	VLDL-L	0	Total lipids	205332	52	180	0.1328	0.0181	0.000655178690571296	5.20749071046722e-05	283.528551627664	18.554740838107
Cholesterol_to_Total_Lipids_in_Large_VLDL_percentage	L-VLDL-C %	0	Relative lipoprotein lipid concentrations	207840	51	168	0.1098	0.0158	0.000874225281907796	7.6522744190856e-05	204.596876063549	14.9653328955464
Free_Cholesterol_in_LDL	LDL-FC	0	Free cholesterol	206741	51	168	0.1006	0.0149	0.00134574511250835	0.000233123254639164	126.514641135785	18.7877197392841
Phospholipids_to_Total_Lipids_in_Very_Large_VLDL_percentage	XL-VLDL-PL %	0	Relative lipoprotein lipid concentrations	205819	51	135	0.0811	0.0098	0.000923010610564413	5.68766845698968e-05	132.916493136427	6.9775817203837
Triglycerides_to_Total_Lipids_in_Very_Large_VLDL_percentage	XL-VLDL-TG %	0	Relative lipoprotein lipid concentrations	203064	51	163	0.1257	0.0121	0.00059119855191615	7.12301803371869e-05	332.596146047453	33.8027053580631
Saturated_Fatty_Acids	SFA	1	Fatty acids	205804	50	170	0.1221	0.0151	0.000643022535431829	4.48457125577829e-05	260.593707473146	16.7557202477262
Phospholipids_to_Total_Lipids_in_Medium_VLDL_percentage	M-VLDL-PL %	0	Relative lipoprotein lipid concentrations	205878	49	169	0.1221	0.0158	0.000807942029023181	4.57584562301065e-05	233.991668080957	12.4858078133212
Free_Cholesterol_to_Total_Lipids_in_Very_Large_VLDL_percentage	XL-VLDL-FC %	0	Relative lipoprotein lipid concentrations	206528	48	146	0.1078	0.0119	0.000522760007186122	2.68338712608753e-05	299.979371496408	14.8798985685628
Glycoprotein_Acetyls	Glycoprotein acetyls	1	Inflammation	206458	47	158	0.1351	0.013	0.000335311072146177	2.44711599812315e-05	547.909199813186	46.3721021319722
Phospholipids_to_Total_Lipids_in_Small_LDL_percentage	S-LDL-PL %	0	Relative lipoprotein lipid concentrations	205878	47	212	0.1293	0.0178	0.0010664303428039	7.36487895779576e-05	203.088422171789	11.2883787721878
Triglycerides_to_Total_Lipids_in_Large_VLDL_percentage	L-VLDL-TG %	0	Relative lipoprotein lipid concentrations	203614	47	143	0.077	0.0135	0.00108794972892576	7.53795225232981e-05	123.309035876738	5.98358704938209
Albumin	Albumin	1	Fluid balance	207841	45	73	0.0914	0.0065	0.00016487986460062	2.63295208207683e-05	869.023849234717	115.392681252588
Degree_of_Unsaturation	Unsaturation	0	Fatty acids	206866	45	142	0.1344	0.0211	0.00111330640928333	0.000208585430487343	156.227777318145	34.5371202455798
Free_Cholesterol_to_Total_Lipids_in_Very_Small_VLDL_percentage	XS-VLDL-FC %	0	Relative lipoprotein lipid concentrations	206528	45	146	0.0937	0.0136	0.000873659682854105	4.38568802742597e-05	173.715587873535	7.30649414484982
Cholesteryl_Esters_to_Total_Lipids_in_Very_Large_HDL_percentage	XL-HDL-CE %	0	Relative lipoprotein lipid concentrations	207369	44	133	0.0954	0.0148	0.00117685978523326	0.000106055009875256	114.733442950477	7.49575902703366
Free_Cholesterol_to_Total_Lipids_in_Large_VLDL_percentage	L-VLDL-FC %	0	Relative lipoprotein lipid concentrations	206638	44	129	0.0724	0.0102	0.000897315215091034	8.46127660417418e-05	139.585069255228	9.98168268331579
Omega_6_Fatty_Acids_to_Omega_3_Fatty_Acids_ratio	Omega-6/Omega-3	1	Relative lipoprotein lipid concentrations	206200	44	143	0.11	0.0215	0.00190296511741944	0.000253839936313518	83.3728805416972	7.47834530351707
Polyunsaturated_Fatty_Acids_to_Total_Fatty_Acids_percentage	PUFA %	1	Relative lipoprotein lipid concentrations	205817	43	117	0.1316	0.0135	0.000298760829394654	2.9259951443917e-05	534.261533305426	66.5944114840879
Cholesterol_to_Total_Lipids_in_Very_Large_HDL_percentage	XL-HDL-C %	0	Relative lipoprotein lipid concentrations	207840	42	150	0.0816	0.0158	0.00210508540377009	0.000287580895766439	71.8460795099514	5.8023057119465
Cholesteryl_Esters_to_Total_Lipids_in_Small_LDL_percentage	S-LDL-CE %	0	Relative lipoprotein lipid concentrations	207431	42	179	0.1159	0.0168	0.00110335211015781	7.52479234800238e-05	178.433147141949	9.46234454978795
Glycine	Glycine	1	Amino acids	206458	42	149	0.1059	0.0305	0.00185107102348299	0.000211737225066136	85.2749214913096	7.53451099210935
Citrate	Citrate	0	Glycolysis related metabolites	207291	41	92	0.1004	0.0128	0.000781659317296857	0.000112735006450566	160.496123620935	28.4742883223186
Cholesterol_to_Total_Lipids_in_Small_LDL_percentage	S-LDL-C %	0	Relative lipoprotein lipid concentrations	207840	40	93	0.0741	0.008	0.000631300823860811	6.3381082719731e-05	156.197248215434	16.2324238636354
Cholesterol_to_Total_Lipids_in_Medium_LDL_percentage	M-LDL-C %	0	Relative lipoprotein lipid concentrations	207840	39	93	0.0773	0.0111	0.000838525841399983	6.02959432061801e-05	117.03780408549	7.19740663743277
Cholesteryl_Esters_to_Total_Lipids_in_Large_LDL_percentage	L-LDL-CE %	0	Relative lipoprotein lipid concentrations	207568	38	126	0.077	0.0109	0.000828662659042393	5.27704012922187e-05	150.331684197031	9.00487200209947
Docosahexaenoic_Acid	DHA	1	Fatty acids	206866	37	137	0.1198	0.0198	0.0014213817990987	0.00011310092537474	109.928410084481	6.23999568652954
Phospholipids_to_Total_Lipids_in_Large_LDL_percentage	L-LDL-PL %	0	Relative lipoprotein lipid concentrations	205943	37	130	0.0784	0.0145	0.00138305589639567	0.000137020998955025	91.2614276111121	6.9102118600767
Omega_3_Fatty_Acids_to_Total_Fatty_Acids_percentage	Omega-3 %	1	Relative lipoprotein lipid concentrations	206265	35	123	0.1079	0.0227	0.00240882717118366	0.000438358797428628	61.2215036451721	7.69920976020235
Cholesteryl_Esters_to_Total_Lipids_in_Medium_LDL_percentage	M-LDL-CE %	0	Relative lipoprotein lipid concentrations	207504	34	111	0.0922	0.0132	0.000787856853048239	5.789333886631e-05	170.619299539122	10.642013595274
Phospholipids_to_Total_Lipids_in_Medium_LDL_percentage	M-LDL-PL %	0	Relative lipoprotein lipid concentrations	205878	33	114	0.0733	0.0119	0.00108792865002357	9.05725196337894e-05	100.957860925973	6.60139873593066
Linoleic_Acid_to_Total_Fatty_Acids_percentage	LA %	0	Relative lipoprotein lipid concentrations	206344	32	87	0.1023	0.0137	0.000555958859807521	0.000129775774691916	201.28302006207	46.1311445974435
Phospholipids_to_Total_Lipids_in_IDL_percentage	IDL-PL %	0	Relative lipoprotein lipid concentrations	205944	32	118	0.0773	0.0132	0.00203180698492087	0.000234125799243682	58.5944395733199	5.21973414823943
Tyrosine	Tyrosine	1	Amino acids	202140	30	74	0.0906	0.0195	0.00064212943079797	0.000106088763309719	139.3041206758	19.3671810783253
Phospholipids_to_Total_Lipids_in_Chylomicrons_and_Extremely_Large_VLDL_percentage	XXL-VLDL-PL %	0	Relative lipoprotein lipid concentrations	205944	28	119	0.0706	0.012	0.00122222695582197	0.000107486665032567	85.4618706973157	6.07570969873862
Average_Diameter_for_LDL_Particles	LDL particle size	0	Lipoprotein particle sizes	207841	27	60	0.0584	0.0067	0.000402439225635496	4.17690880780125e-05	185.272878319001	19.3919984595676
Cholesteryl_Esters_to_Total_Lipids_in_Chylomicrons_and_Extremely_Large_VLDL_percentage	XXL-VLDL-CE %	0	Relative lipoprotein lipid concentrations	207623	26	93	0.0624	0.0101	0.00095076529621839	8.63597861489833e-05	90.8132679939718	6.07389487731807
Free_Cholesterol_to_Total_Lipids_in_Chylomicrons_and_Extremely_Large_VLDL_percentage	XXL-VLDL-FC %	0	Relative lipoprotein lipid concentrations	206638	26	80	0.0642	0.012	0.000893779153858015	0.000126666599615492	86.3508353706045	10.1841623302537
Valine	Valine	1	Amino acids	189017	26	52	0.0967	0.0086	0.000196144016335673	1.36969276077627e-05	595.569456553859	45.019646843151
Cholesterol_to_Total_Lipids_in_Chylomicrons_and_Extremely_Large_VLDL_percentage	XXL-VLDL-C %	0	Relative lipoprotein lipid concentrations	207840	25	90	0.069	0.0122	0.000900020102699708	0.000113107998017604	99.1730341466621	10.6738931190228
Glucose	Glucose	1	Glycolysis related metabolites	206527	25	40	0.0612	0.0067	0.000215758858515916	1.80218990098335e-05	287.553986565984	29.4965204409673
Pyruvate	Pyruvate	0	Glycolysis related metabolites	205816	23	53	0.0512	0.009	0.000804345322988844	7.54542421103604e-05	71.5873425120911	6.12497576317495
3_Hydroxybutyrate	3-Hydroxybutyrate	0	Ketone bodies	207841	22	29	0.0466	0.0062	0.000157496296960431	1.21344718783726e-05	408.253988792735	39.2142627507188
Docosahexaenoic_Acid_to_Total_Fatty_Acids_percentage	DHA %	1	Relative lipoprotein lipid concentrations	206866	22	79	0.0959	0.0127	0.00113953246848836	0.000148485418879573	88.6639869237697	11.5810054692674
Saturated_Fatty_Acids_to_Total_Fatty_Acids_percentage	SFA %	1	Relative lipoprotein lipid concentrations	205746	22	43	0.0581	0.0048	0.000171012678665613	1.52031831069021e-05	384.847677491007	42.051979544096
Histidine	Histidine	1	Amino acids	206458	19	51	0.036	0.005	0.000512755003787312	6.49903508380919e-05	97.5274036504811	13.7696714503436
Total_Concentration_of_Branched_Chain_Amino_Acids_Leucine_+_Isoleucine_+_Valine	Total BCAA	1	Amino acids	205691	17	30	0.0696	0.0066	0.000142121625129919	1.1828845886109e-05	583.5168990515	62.5745213993535
Leucine	Leucine	1	Amino acids	206389	16	26	0.0602	0.0063	0.000121687997669157	7.09297467383999e-06	551.578750793374	38.2801948568838
Triglycerides_to_Total_Lipids_in_Chylomicrons_and_Extremely_Large_VLDL_percentage	XXL-VLDL-TG %	0	Relative lipoprotein lipid concentrations	203852	16	79	0.0523	0.0121	0.00171294346890979	0.000201879857968861	42.4017865686916	2.63929802037501
Lactate	Lactate	1	Glycolysis related metabolites	206389	12	23	0.0426	0.0041	0.000115080770419725	7.68264191280154e-06	439.799756137882	38.1989898859614
Acetate	Acetate	0	Ketone bodies	207841	11	17	0.0403	0.0088	0.000188621972653458	3.14393513123831e-05	188.852902999469	41.5123216700004
Acetoacetate	Acetoacetate	0	Ketone bodies	207841	9	11	0.0304	0.0041	0.000128125765554172	2.83449999706604e-05	218.428049889551	68.7611970154281
Acetone	Acetone	0	Ketone bodies	207841	8	16	0.0341	0.0052	0.000139899865139849	3.13272029743269e-05	250.695590079393	69.4951246813709
Isoleucine	Isoleucine	1	Amino acids	206391	8	12	0.0456	0.0044	0.000119629985759434	1.32366631484691e-05	374.812061025454	70.204716302566
Phenylalanine	Phenylalanine	1	Amino acids	206197	8	28	0.0315	0.0077	0.00183375203830926	0.000304503675495483	16.7301392374444	2.5659745020026
