## Supplementary Tables 1-13 for "Pleiotropic and sex-specific genetic architecture of circulating metabolic markers": supTable3_mostLoci.txt

locusNum	CHR	SNP	BP	start	end	PVAL	PVAL_nonWhite	PVAL_EstBB
1	1	rs74045047	913610	908823	984302	1.54301e-09	0.302645	0.000140722
2	1	rs4648815	1687152	1660043	1879084	9.99918e-09	0.438662	NA
3	1	rs6693447	2330190	2302113	2341060	4.22763e-25	0.0108132	0.00142478
4	1	rs56091202	2936803	2936386	2983318	3.5127e-08	0.699886	NA
5	1	rs41275494	11894133	11827796	11905974	5.12503e-12	0.383554	NA
6	1	rs9329465	16512920	16488267	16563635	2.55321e-10	0.166276	0.000694683
7	1	rs66731853	20916238	20888348	20917206	1.74058e-13	0.0508595	2.52958e-08
8	1	rs10917373	23691745	23579767	23830827	1.18374e-11	0.766007	0.00543607
9	1	1:25828322_CCT_C	25828322	25291697	25866838	6.43944e-27	0.00315456	NA
10	1	rs114165349	27021913	26933591	27860948	2.15806e-51	0.00735373	1.87533e-27
11	1	rs17513135	40035686	39550621	40435999	2.54094e-38	0.135601	NA
12	1	rs839771	43873469	43760070	44196242	1.13096e-10	0.152091	0.0729819
13	1	rs777607572	46039202	46016022	46603348	2.71684e-10	0.755654	NA
14	1	rs138704662	51225273	50826176	51532590	6.7302e-12	0.169307	0.208713
15	1	rs213494	54877103	54834528	55071769	2.36246e-10	0.457085	NA
16	1	rs11591147	55505647	55411580	55790817	4.29613e-233	1.28613e-12	7.03504e-106
17	1	rs182144199	56224084	56209187	56697767	2.63138e-09	0.184766	0.0934965
18	1	rs75481391	61670582	61670582	61721857	1.82196e-08	0.179555	0.00293902
19	1	rs141381355	62999110	62833402	63542328	4.94065645841247e-324	4.22291e-20	1.18578e-122
20	1	rs11208715	66154414	66035258	66195183	7.85629e-15	0.359196	0.000482202
21	1	rs33982081	76214581	76097044	76476360	6.75064e-14	0.43642	0.00033463
22	1	rs469864	91542517	91530001	91551031	1.31798e-13	0.279547	0.00658471
23	1	rs2114273	93854517	92664966	94009830	4.91004e-19	0.10524	0.0066037
24	1	rs2232015	107599258	107537916	107627697	1.09903e-13	0.00305219	NA
25	1	rs12740374	109817590	109518221	110504663	4.94065645841247e-324	5.22092e-29	9.9594e-107
26	1	rs629608	111738116	111734122	111738116	4.36451e-09	0.0205382	0.00162163
27	1	rs17656269	118162139	118139053	118181901	2.97733e-14	0.476149	0.0124121
28	1	rs561931	120254506	120200606	120267597	2.10236e-09	0.422125	NA
29	1	rs75246752	145630111	145311936	145630111	8.30212e-12	0.572279	NA
30	1	rs267738	150940625	149756964	151285823	7.2632e-78	0.0190246	3.14876e-15
31	1	rs72692783	151803664	151740420	151807514	5.82152e-11	0.11162	0.214277
32	1	rs35504625	154599778	154394766	154665602	2.01036e-21	0.864895	2.34222e-06
33	1	rs11589479	155033308	155026942	155852123	1.80915e-17	0.122332	0.000246477
34	1	rs11264460	156210422	156127368	156335111	2.58853e-15	0.00716872	3.77193e-05
35	1	rs12030654	156721032	156685732	156780346	3.01183e-11	0.613512	9.60669e-06
36	1	rs5082	161193683	160837622	161674108	3.75888e-123	0.0098725	3.46284e-45
37	1	rs545794319	169160343	169102690	169436603	1.1147e-09	0.606735	NA
38	1	rs1736565	171112490	171045296	171129422	4.19964e-09	0.00271449	0.422317
39	1	rs34632529	178514560	177937738	178695070	9.45778e-33	0.00974162	2.09292e-06
40	1	rs17447211	182140185	182047932	182280847	2.24668e-52	0.00570246	NA
41	1	rs78444298	184672098	184672098	185098927	9.63183e-16	0.520544	0.000337313
42	1	rs10630670	196836429	196351150	196944357	2.57171e-11	0.443175	NA
43	1	rs1036332	199012478	198974904	199012478	3.51046e-09	0.923729	0.243014
44	1	rs705757	202260924	202207291	202293179	3.49176e-09	0.543644	0.0160326
45	1	rs823099	205669322	205646278	205799987	3.30613e-09	0.0203552	0.122823
46	1	rs2808454	207231751	207095753	207253165	1.96782e-42	0.535578	0.000512581
47	1	1:207778870_GT_G	207778870	207677849	207807977	6.28366e-09	0.492736	NA
48	1	rs1663626	212422567	212408780	212602176	5.6723e-08	0.536868	NA
49	1	rs17712208	214150445	214008627	214410021	4.22968e-56	0.135674	0.22816
50	1	rs34340969	219682178	219316796	219798632	2.48047e-16	0.297588	NA
51	1	rs2642438	220970028	220769097	221112332	3.23678e-71	0.00508271	1.83327e-20
52	1	rs36079339	222841614	222779187	222939905	9.02328e-08	0.813555	NA
53	1	rs4846913	230294715	230134150	230438687	7.05184e-204	7.65686e-09	8.61941e-52
54	1	rs556107	234853059	234739101	234876434	2.24634e-47	0.013767	2.18412e-15
55	1	rs10157379	247605599	247600301	247614617	3.33239e-14	0.0889254	0.0981469
56	2	rs62107261	422144	211317	466003	6.93445e-10	0.57121	0.000416789
57	2	rs13402475	3639909	3632442	3648186	1.42068e-16	0.0091696	NA
58	2	rs907866	20371380	20242825	20580293	5.20143e-60	0.000809665	2.15242e-21
59	2	rs2678379	21226560	20854343	21877238	4.94065645841247e-324	5.1237e-15	3.34248e-162
60	2	rs1260326	27730940	26439186	28663333	4.94065645841247e-324	5.52291e-37	5.43249e-142
61	2	rs6724235	32754986	32496585	32854668	5.80229e-09	0.505618	NA
62	2	rs4299376	44072576	43451957	44339816	9.70791e-52	3.03446e-06	1.25083e-44
63	2	2:44813521_TA_T	44813521	44739872	44882800	7.2969e-08	0.82473	NA
64	2	rs4953149	45157307	45138444	45170153	3.40921e-08	0.347234	0.005292
65	2	rs782587	55839990	55672468	55954986	4.5504e-08	0.973851	0.0174843
66	2	rs1427407	60718043	60718043	60724087	5.28278e-10	0.507141	0.123029
67	2	2:62870014_CA_C	62870014	62804482	63581507	3.68342e-13	0.661136	NA
68	2	rs72538440	65225088	64865804	65386462	3.91053e-54	0.0495423	7.19248e-07
69	2	rs2861355	70272272	70190872	70407205	3.99707e-12	0.0930967	0.0396729
70	2	rs113915588	73634622	73552542	74051360	1.86127e-11	0.955496	0.200549
71	2	rs72836348	111888043	111861838	112024305	8.69689e-11	0.896346	0.000178359
72	2	rs6734238	113841030	113838102	113908178	9.73089e-22	0.468666	0.00369521
73	2	rs150474434	118845121	118509382	118892353	4.4797e-08	0.00967866	1.12263e-09
74	2	rs17050272	121306440	121306440	121347612	7.05086e-14	0.231851	3.26263e-05
75	2	rs840873	129067080	129067080	129067080	1.27181e-08	0.149543	0.00661152
76	2	rs6754311	136707982	135284038	136974687	5.168e-22	0.00174925	1.23417e-18
77	2	rs2509903	158514510	158495349	158520905	3.11073e-08	0.253493	0.042236
78	2	2:161131037_GT_G	161131037	161082126	161368967	8.1211e-09	0.699139	NA
79	2	rs13389219	165528876	165441708	165828042	1.29023e-50	8.2108e-05	3.73022e-09
80	2	rs560887	169763148	169703974	169964332	2.31675e-62	0.026148	6.80292e-05
81	2	rs2701268	173351199	173272901	173613803	1.15996e-34	0.1867	0.000560755
82	2	rs72911163	174794648	174750200	174838989	4.00957e-10	0.263136	0.0197446
83	2	rs16866111	178996313	178954763	179005438	6.74288e-08	0.466671	0.178383
84	2	rs13420967	191742613	191502767	191898949	4.71434e-25	0.105615	0.0171132
85	2	rs11687854	202228602	202143257	202379923	7.89333e-10	0.247845	0.586856
86	2	2:203490635_GAA_G	203490635	202962597	204196618	9.69372e-30	0.0171803	NA
87	2	rs1047891	211540507	209754973	212313828	4.94065645841247e-324	2.53858e-20	4.94065645841247e-324
88	2	rs78058190	219699999	219265852	219859171	3.3358e-24	0.00580508	2.04255e-16
89	2	2:227111435_TTA_T	227111435	226813783	227249312	1.31118e-62	4.31259e-05	NA
90	2	rs6755895	232579795	232555193	232747892	2.88128e-11	0.0848913	0.141412
91	2	rs6431630	234677386	234673510	234679974	1.98488e-08	0.213557	0.0409944
92	2	rs59104589	242237902	242151791	242443157	1.26067e-15	0.155676	4.42491e-05
93	3	rs9812100	4763301	4743267	4789051	9.39271e-11	0.974005	0.00602769
94	3	rs2881654	12396955	11969382	12859004	2.40208e-26	0.162183	3.58123e-06
95	3	rs6792725	24520283	24520283	24520283	7.2522e-14	0.632167	NA
96	3	rs4431051	36992405	36963420	37326663	7.65539e-08	0.960744	0.415931
97	3	rs4676609	39214256	39190775	39237190	3.41653e-10	0.212376	0.263113
98	3	rs76367790	50022084	46713120	51437028	1.57299e-25	0.0418095	NA
99	3	rs6445386	52350212	52213454	53174745	1.01444e-16	0.25159	1.54809e-07
100	3	rs1354034	56849749	56670420	56865445	8.59403e-14	0.586058	0.224835
101	3	rs62276455	98417481	98298079	98764900	7.35276e-37	0.00141018	2.98351e-16
102	3	rs6784598	119533256	119532652	119818585	4.232e-10	0.146257	3.33234e-10
103	3	rs11708067	123065778	122936084	123137791	2.9354e-25	0.127719	1.04411e-06
104	3	rs35917851	124982658	124940905	125132642	3.8088e-09	0.323279	0.00193236
105	3	rs750714	125904688	125847366	126095474	3.21945e-35	0.108077	1.11704e-08
106	3	rs77682405	132181820	132181820	132288497	9.06946e-12	0.000831931	0.00878557
107	3	rs645040	135926622	135609461	136762457	3.68385e-78	1.61073e-05	5.196e-24
108	3	rs1991431	141133450	141033481	141338641	1.96778e-17	0.888885	0.000168849
109	3	rs11391636	142669092	142640398	142670467	1.24837e-10	0.82085	0.103663
110	3	rs10935742	148900861	148900276	148991232	2.1715e-11	0.802111	0.064025
111	3	rs9844972	150097635	150066540	150097635	1.59752e-13	0.00321513	0.548195
112	3	rs1426383	152016969	151989828	152183973	3.19406e-09	0.104691	0.0692864
113	3	rs371216559	155537805	155240638	155568978	4.45179e-10	0.0640617	NA
114	3	rs9817452	156795414	156791268	156827955	8.26014e-25	0.177041	4.41893e-09
115	3	rs6785881	160153989	159950498	160402789	1.031e-27	0.0137053	4.50162e-06
116	3	rs554090891	170682525	170548978	170766618	2.41013e-30	0.108835	NA
117	3	rs79287178	172294500	172223982	172313367	2.36207e-23	0.338638	2.29154e-07
118	3	rs57912727	185804583	185726829	185933712	2.32355e-36	0.000518768	NA
119	3	rs2518134	186332182	186233864	186352860	5.04235e-57	0.137771	7.06347e-08
120	4	rs4690220	980464	925149	987343	2.80184e-08	6.79917e-06	NA
121	4	rs59950280	3452345	2854191	3538933	1.17205e-71	0.0101315	NA
122	4	rs4450871	4990298	4990298	4990298	4.39901e-08	0.86238	NA
123	4	rs1823949	15099148	14956607	15135580	6.91742e-11	0.792734	0.0301514
124	4	rs7700107	17880416	17789325	18035250	5.53989e-09	0.014918	0.000334216
125	4	4:26050450_AC_A	26050450	26006133	26128710	2.14694e-18	0.0502853	NA
126	4	rs11940694	39414993	39413780	39788949	1.45064e-16	0.245867	0.000511104
127	4	rs278981	40428010	40428010	40428010	6.69273e-09	0.209606	0.042469
128	4	rs4860987	69491284	69297170	70203508	8.83383e-43	0.0135129	NA
129	4	rs6826858	76635569	76497318	76750148	8.31927e-08	0.549075	0.121536
130	4	rs12503749	77418383	77183300	77440333	5.0111e-32	0.0306675	8.78491e-05
131	4	rs11099098	81169912	81157703	81202048	1.58709e-10	0.198711	0.0112572
132	4	rs60695258	88022709	87216986	88301406	1.04946e-40	0.000695615	5.38696e-13
133	4	rs9995984	89225088	88771721	89283835	6.67275e-174	0.00135173	8.7625e-20
134	4	rs1452904	89679648	89615174	89796154	2.07538e-11	0.0736277	0.000460937
135	4	rs1229984	100239319	99557766	100660909	5.42507e-68	0.145763	0.000165715
136	4	rs13107325	103188709	102702364	104129141	5.68408e-53	0.00594639	7.11337e-05
137	4	rs9884482	106081636	106071064	106106709	5.09415e-12	0.171254	7.42187e-08
138	4	rs114816312	110638824	109650804	111122162	1.23021e-53	NA	NA
139	4	rs58530613	124727524	124630873	124839504	3.84669e-10	0.314875	NA
140	4	rs200660656	128687306	128537107	129124479	1.59415e-10	0.407383	NA
141	4	rs11100883	146450970	146344297	146497816	2.09212e-10	0.679055	0.0738305
142	4	rs7697204	148980174	148975635	149012794	2.4715e-23	0.256931	0.000243287
143	4	rs7657086	151196842	151161901	151229881	5.30776e-08	0.276949	0.0346045
144	4	rs374552290	155070356	155070356	155070356	8.27274e-10	NA	NA
145	4	rs6054	155489608	155364666	155546159	1.24629e-22	NA	NA
146	4	rs769320955	157652786	157612687	157814489	1.40468e-11	0.664964	NA
147	5	rs10073421	14870606	14565808	14883733	1.28699e-66	0.125561	2.23439e-09
148	5	rs1177764	32829975	32775047	32832474	1.0078e-08	0.182404	0.0585689
149	5	5:36206855_GAT_G	36206855	35739182	36349676	3.8695e-20	0.535433	NA
150	5	rs700231	39364339	39355591	39423907	2.86329e-12	0.0648608	0.0901843
151	5	rs4050986	41844415	41452659	42754808	1.04882e-41	0.0619551	1.07033e-08
152	5	rs7710854	43824677	43277989	44014003	4.09792e-14	0.680547	0.135394
153	5	rs116734477	52095024	52062147	52112850	8.97516e-32	0.0424755	0.00764024
154	5	rs80138475	53304991	53263428	53409920	3.83782e-18	0.196112	NA
155	5	5:55860907_GC_G	55860907	55768162	56268205	1.02936e-46	6.26135e-06	NA
156	5	rs4976033	67714246	67714246	67714246	1.09896e-10	0.00812979	0.000314254
157	5	rs548630	72406659	71665245	72423325	9.12981e-19	0.110767	1.1714e-05
158	5	rs888655	72917439	72838222	72999847	1.90214e-16	0.490071	2.04504e-05
159	5	rs3846662	74651084	74242002	75224867	1.27775e-100	4.65414e-08	3.6071e-70
160	5	rs200450501	78433363	78416416	78628979	1.57371e-08	0.221786	NA
161	5	rs11379773	87695669	87440497	87831034	5.66572e-08	0.824684	0.0147309
162	5	rs61552236	90218846	90156180	90278563	1.50875e-12	0.0139634	0.120747
163	5	rs1045241	118729286	118680273	118740693	7.01799e-09	0.0850624	4.45735e-06
164	5	rs10066772	122890823	122647741	123122923	9.4715e-16	0.0351799	0.000630078
165	5	rs3812049	127418850	127345966	127543280	4.13305e-13	0.130242	NA
166	5	rs272838	131638817	130416137	131873073	3.31188e-29	0.120462	6.72647e-08
167	5	rs72801474	132444128	132151071	132445760	3.95179e-16	0.62813	0.211639
168	5	rs329118	133861663	133831478	133865452	5.95575e-09	0.978925	0.00960817
169	5	rs12520112	135450333	135450333	135543068	1.96194e-08	0.286051	0.532206
170	5	rs726684	140772427	140761777	141050575	4.70159e-09	0.711753	0.304772
171	5	rs77010315	150723155	150679610	150764239	4.42743e-13	0.447836	0.0639198
172	5	rs11451300	153432450	153246412	153494239	1.31127e-09	0.529202	0.0374823
173	5	rs6882076	156390297	155870470	156624087	1.74077e-86	7.31055e-05	9.1554e-34
174	5	5:158003184_AT_A	158003184	157884706	158336126	3.78076e-14	0.320974	NA
175	5	rs72812818	173356752	173269929	173393823	6.74996e-09	0.270604	0.0497059
176	5	rs6556314	176819252	176533852	176842474	1.45718e-15	0.447099	0.011289
177	5	Affx-52340526	180477253	180308441	180477253	7.33861e-18	0.746835	NA
178	6	rs9379084	7231843	6959638	7255015	2.20488e-10	0.706367	NA
179	6	rs2235215	16131156	16105773	16198988	7.77853e-13	0.0767775	1.82919e-13
180	6	rs7756992	20679709	20541180	20916437	8.26268e-29	0.000469436	5.44773e-08
181	6	rs3131618	31434621	25182925	33382416	3.41281e-77	4.7176e-06	1.99678e-05
182	6	rs9296128	34745682	34067732	35615130	6.74076e-32	0.0813284	3.85667e-15
183	6	6:41978609_ATCT_A	41978609	41668196	41992983	2.18693e-12	0.257451	NA
184	6	rs2395943	42940673	42758850	43364494	7.59219e-63	1.34344e-06	7.90803e-20
185	6	rs998584	43757896	43756169	43829941	1.22029e-43	2.15249e-05	1.88785e-20
186	6	rs2608639	52632213	52447280	52744741	1.9502e-33	0.190782	1.91921e-12
187	6	rs35772543	96053922	95890978	96169105	4.54506e-14	0.635319	0.0952316
188	6	rs760571548	98583487	98310291	98693636	6.4837e-13	0.351473	NA
189	6	rs17185536	100620931	100600097	100629461	4.6176e-13	0.0292804	0.0163286
190	6	rs240783	100968737	100953047	101270412	7.70443e-09	0.579072	0.000210206
191	6	rs4946936	109003321	108867031	109020032	1.1705e-08	0.964392	0.0106345
192	6	rs11759230	109640321	109505740	109651220	2.97985e-12	0.0501039	1.07238e-07
193	6	rs12206654	111556834	111393318	112301625	1.73814e-106	0.112065	1.35911e-11
194	6	rs3822855	116316882	116305917	116446576	4.7185e-13	0.386698	3.98662e-06
195	6	rs7766106	127455138	126659043	127532807	3.70626e-35	0.0331965	0.000804891
196	6	rs7740107	130374461	130321899	130422142	2.00142e-17	0.0220403	0.000118302
197	6	rs2246012	131898208	131814278	131974452	7.31491e-10	0.398975	0.000399293
198	6	rs667955	133816224	133788976	133849789	2.03182e-08	0.120093	0.112767
199	6	rs9402685	135419688	135247946	135537897	3.27129e-29	0.151652	9.94993e-10
200	6	rs9494571	137111121	137082948	137206262	1.81185e-09	0.0606903	0.0175655
201	6	rs632057	139834012	139805476	139844673	2.56565e-27	0.0347378	7.01663e-10
202	6	rs596878	140286236	140263827	140299541	9.72101e-08	0.902554	9.51735e-05
203	6	rs10455872	161010118	159880605	161817461	4.94065645841247e-324	1.6465e-17	2.61615e-21
204	6	rs117651719	166772838	166766741	166801595	3.529e-22	0.396028	0.662631
205	7	rs62433138	1050877	739050	1235704	7.3205e-72	2.89492e-07	NA
206	7	rs11773627	2002733	1873756	2110850	7.05331e-08	0.558843	0.903934
207	7	rs3828946	6475831	6373679	6495017	9.99341e-23	0.122476	1.13153e-08
208	7	rs4410790	17284577	17280513	17392620	5.59088e-11	0.0299148	7.09641e-13
209	7	rs10242866	17920613	17768277	18041218	3.26487e-24	0.0195937	1.62241e-09
210	7	rs55696093	21605973	21422747	21714234	2.01966e-20	0.0283844	6.14183e-15
211	7	rs4722551	25991826	25908946	26423245	1.18658e-45	3.07772e-07	1.44914e-25
212	7	rs10264306	28239466	28138193	28259233	6.22441e-26	0.013754	2.7668e-05
213	7	rs2726111	36179061	36125548	36210924	9.05107e-15	0.337292	0.000455016
214	7	rs765064269	38265179	38265179	38278789	1.22428e-08	0.000391649	NA
215	7	rs878521	44255643	44191309	44267477	2.13307e-24	0.548248	0.0223111
216	7	rs217390	44597951	44569399	44976233	3.93759e-28	0.0051038	4.33712e-21
217	7	rs4917014	50305863	50258234	50318308	8.91633e-10	0.144462	4.10865e-05
218	7	rs7811755	56091983	55952097	56303360	8.13526e-30	0.324648	0.000639021
219	7	rs1829942	65274674	65078345	66437208	4.19598e-14	0.0123382	NA
220	7	rs13234131	73025975	71240371	73457701	4.94065645841247e-324	3.10491e-15	1.685e-84
221	7	7:75095477_TA_T	75095477	75038408	75185123	1.46169e-11	0.369703	NA
222	7	rs41301394	75612803	75607155	75930800	7.06171e-15	0.155574	3.14143e-07
223	7	rs10270542	77523769	77162290	77591922	1.12207e-09	0.300836	1.12728e-05
224	7	rs1229480	81552011	81552011	81595518	3.42877e-10	0.286092	0.00218432
225	7	rs445	92408370	92407405	92408370	1.03871e-12	0.702536	0.00329882
226	7	rs705379	94953895	94483538	95079832	6.83495e-49	0.00583932	9.91584e-19
227	7	rs764029425	97984321	97845713	98043504	7.24997e-17	0.725491	NA
228	7	7:98930537_TG_T	98930537	98896709	99340049	3.99965e-11	0.214915	NA
229	7	rs12705091	100472380	99894971	100554109	1.81727e-11	0.83262	1.04048e-05
230	7	rs2299421	106946195	106785231	107304628	1.53858e-11	0.125659	0.162298
231	7	rs41748	116446573	116327430	116571847	2.00765e-11	0.301278	0.318199
232	7	rs3823995	127666089	127283699	127758567	1.91774e-09	0.563065	0.167189
233	7	rs3807307	128579202	128567032	128743071	5.38041e-10	0.493203	0.01222
234	7	rs35057928	130434526	130422934	130585623	5.77232e-37	0.000968291	4.40224e-20
235	7	rs200962666	140528999	140426257	140768159	7.97286e-08	0.43466	NA
236	7	rs71532786	149321643	149169736	149337403	8.14816e-09	0.0288911	0.895221
237	7	rs570759412	150307215	150208971	150502468	2.5306e-13	0.294982	NA
238	7	rs73158188	151415233	151396971	151523268	4.99522e-26	0.1423	0.00550312
239	7	rs4374942	155026807	154986897	155055109	1.17413e-12	0.369293	0.0076732
240	8	rs2936502	6601373	6558964	6620392	9.56956e-12	0.202036	0.00733335
241	8	rs4841133	9183664	8088230	12184258	2.96799e-217	2.53735e-08	1.15139e-55
242	8	rs76120024	12623287	12617857	12649168	8.18819e-08	0.0103499	0.0513354
243	8	rs1858714	17378898	17368723	17456329	3.49029e-20	0.201302	0.453424
244	8	rs4921913	18272377	18194861	18291590	3.00232e-50	0.01165	6.54193e-20
245	8	rs328	19819724	19493786	20056640	4.94065645841247e-324	1.26944e-31	5.54905e-115
246	8	rs13277838	21928332	21904891	21946979	4.47951e-11	0.197438	0.000971043
247	8	rs4871844	22879734	22873533	22885331	5.38256e-13	0.416701	0.0140437
248	8	rs2737325	30941317	30898262	30956654	3.42218e-09	0.185775	NA
249	8	rs9298506	55437524	55407285	55482968	6.16379e-08	0.265991	0.000470852
250	8	rs2081687	59388565	59150912	59567885	8.05199e-39	0.0650529	2.08801e-21
251	8	rs539907561	71200826	71017438	71351158	5.65889e-09	0.0393828	NA
252	8	rs28446899	72396213	72392687	72531550	4.36416e-10	0.000551179	0.326098
253	8	rs6993770	106581528	106536267	106593207	1.15196e-13	0.0692465	0.190085
254	8	rs3110038	110097843	110085366	110106809	3.80151e-08	0.611125	0.479791
255	8	rs2737214	116624987	116409058	117134944	1.35603e-32	0.374739	6.10598e-08
256	8	rs13266634	118184783	118184783	118225198	1.99699e-17	0.587585	0.00387322
257	8	rs7836397	121875083	121826983	121924624	4.04495e-19	0.0685445	6.64908e-05
258	8	rs28601761	126500031	126419938	126648243	4.94065645841247e-324	3.53352e-13	1.41924e-100
259	8	8:129539181_TC_T	129539181	129537048	129568061	2.11317e-08	0.709171	NA
260	8	rs60987469	144303753	144238923	144472501	6.45631e-52	0.158884	NA
261	8	rs12541377	145014424	144976572	145084493	6.48033e-15	0.0287104	2.15291e-07
262	8	rs4251689	145741130	145639726	145907866	4.29156e-16	0.24849	NA
263	9	rs3824419	1056728	1056728	1056728	9.19553e-08	0.171708	NA
264	9	rs7034200	4289050	4263055	4298955	9.46869e-19	0.165546	0.0106013
265	9	rs385893	4763176	4743973	4827761	1.44921e-16	0.683895	0.0728268
266	9	rs59699173	6541656	6248007	6554589	1.63972e-30	0.558479	2.84435e-09
267	9	rs686030	15304782	15194625	15336941	1.00744e-148	2.03626e-05	1.22379e-32
268	9	rs10811661	22134094	21997872	22136489	3.19926e-15	0.130288	0.0812137
269	9	rs62544382	33109996	33108246	33186079	2.0197e-09	0.656358	NA
270	9	rs10971921	34111002	34077903	34130435	7.10635e-12	0.00862311	NA
271	9	rs199816133	86381318	86336239	86694759	5.27478e-15	0.376761	NA
272	9	rs10752652	92224551	92176553	92267239	6.52163e-14	0.137856	5.64873e-05
273	9	rs13289294	94124414	93928329	94153518	1.22472e-10	0.151216	0.00976436
274	9	rs2740488	107661742	106728056	108180247	1.19456e-166	1.58027e-08	4.50456e-37
275	9	rs2986670	113190709	113167322	113250048	3.59641e-09	0.627492	NA
276	9	rs150611042	117083803	117058723	117176306	5.51617e-34	0.538753	0.00139637
277	9	rs2519093	136141870	135935196	136384162	2.06789e-201	1.80878e-08	1.63766e-99
278	9	rs3812591	139341612	139238824	139591685	7.00331e-42	0.0417679	6.27155e-09
279	9	9:139963935_A_G	139963935	139963935	140006202	2.4416e-09	0.435428	NA
280	9	9:140358581_C_T	140358581	140358556	140389613	3.94272e-11	0.671284	NA
281	10	rs2388595	3138009	3100299	3154799	1.44174e-72	0.60886	1.69052e-12
282	10	10:5262963_AAC_A	5262963	5118231	5358542	3.81785e-29	0.00734435	NA
283	10	rs11258437	13569805	13532648	13576601	6.67419e-09	0.0821298	0.533536
284	10	rs10795466	17260743	17172952	17335973	2.43879e-10	0.513915	0.00243844
285	10	rs56278466	17875857	17845475	18154100	8.47043e-11	0.278386	NA
286	10	rs11012732	21830104	21766969	22288132	3.28494e-12	0.115795	0.204749
287	10	rs2505110	30470900	30451281	30515854	4.17464e-09	0.0102099	0.000666877
288	10	rs61854123	46065451	45719642	46289252	1.53217e-25	0.00157581	1.05689e-09
289	10	rs41274050	52573772	52573772	52718339	4.63357e-20	0.374484	NA
290	10	rs1171614	61469538	61397399	61469538	3.48456e-11	0.0900068	3.14726e-05
291	10	rs2393977	65247609	64579460	65494352	2.42545e-143	0.00364197	2.76758e-25
292	10	rs17476364	71094504	71091013	71107332	3.99961e-14	0.254316	0.0958085
293	10	rs7904738	74710484	74097235	74714177	5.70226e-13	0.301741	0.00149888
294	10	rs3870402	75473787	75431981	75689801	4.80995e-09	0.131209	0.0408895
295	10	rs1782652	81074125	80940740	81099082	3.03285e-12	0.0597448	6.65282e-05
296	10	rs17096421	88820592	88558591	89082248	1.67044e-20	0.637574	0.0320074
297	10	rs34370527	93614675	93445647	93807021	2.82871e-12	0.0418941	NA
298	10	rs2068888	94839642	94202905	95360964	8.02472e-54	0.00397073	6.19219e-14
299	10	10:96684066_ACT_A	96684066	96140521	97033186	3.46514e-14	0.0524336	NA
300	10	rs11188452	97484742	97472570	97638901	5.22752e-08	0.0190578	0.0869159
301	10	rs7078003	99359412	99269885	99368728	2.85098e-45	0.0987303	3.61783e-07
302	10	rs603424	102075479	101546558	102361903	1.8549e-54	0.0738249	1.11749e-06
303	10	rs117779480	104080583	103185542	104201598	1.60209e-36	0.123172	4.72356e-06
304	10	rs2792751	113940329	113857682	114206683	1.8334e-98	0.00589859	3.08742e-23
305	10	rs35198068	114754784	114596655	114818772	1.68148e-21	0.0115973	0.0628877
306	10	10:115798268_TAA_T	115798268	115780690	116033892	3.8115e-34	0.468568	NA
307	10	rs4751996	118397894	118374655	118417453	2.1216e-13	0.0136381	NA
308	10	rs80235628	122859270	122833109	122886458	1.32369e-09	0.0834125	0.000593636
309	10	rs9423285	124629679	124591275	124704695	2.1361e-09	0.061455	0.0106001
310	10	rs117810762	135315795	135297996	135441553	1.97283e-13	0.668441	4.94437e-05
311	11	rs440150	2936657	2936657	2942593	2.21133e-11	0.263568	0.00144057
312	11	rs11601507	5701074	5637193	5714364	7.39969e-33	0.0138796	1.29165e-08
313	11	rs10500670	6459838	6440446	6466091	2.38888e-08	0.154429	0.257578
314	11	rs2168101	8255408	8231572	8258184	6.14425e-55	0.0140399	1.80495e-08
315	11	rs56776911	10321348	9734173	10426129	3.60747e-35	0.00865469	5.88561e-12
316	11	rs2896635	13359745	13288698	13370535	6.39178e-19	0.0130298	5.76682e-05
317	11	rs74749286	14322359	13999271	14819828	2.81514e-10	0.39103	0.00626643
318	11	rs10832570	16249510	16231667	16251251	5.25566e-11	0.189159	0.0054658
319	11	rs4757628	18245666	17934682	18664241	1.6581e-21	0.14033	0.0208781
320	11	rs11030088	27646247	27455582	27748493	8.10161e-13	0.182869	0.0146563
321	11	rs12363812	28006322	28005736	28576651	3.3847e-09	0.135712	0.0684152
322	11	rs3925584	30760335	30749090	30777014	1.17947e-08	0.220154	0.0160092
323	11	rs72914758	35005768	34859150	35005768	2.62912e-09	0.195501	0.269122
324	11	11:47337383_CTTT_C	47337383	45790238	57358343	1.20181e-55	4.48482e-05	NA
325	11	rs174564	61588305	60554973	62462217	4.94065645841247e-324	4.21658e-66	4.94065645841247e-324
326	11	rs71468663	64018104	63858227	64172207	1.11125e-22	0.0398807	NA
327	11	rs2229738	68562328	65172197	68955996	2.03285e-146	0.00528677	1.35625e-86
328	11	rs4980555	69281277	69281227	69285786	1.88214e-08	0.668282	0.0280008
329	11	rs481206	72497462	72453738	72895165	1.3274e-13	0.850363	1.15628e-05
330	11	rs144023941	75452486	75248171	75896647	3.53198e-186	6.44267e-06	1.52148e-48
331	11	rs7115850	78045071	77909014	78271614	2.45023e-08	0.0756173	0.00633399
332	11	rs11410952	111621567	111512871	111985737	9.03409e-08	0.645628	NA
333	11	rs964184	116648917	116278432	117559653	4.94065645841247e-324	1.82547e-68	4.94065645841247e-324
334	11	rs141949189	118957388	118901614	118961231	1.2664e-09	0.0464511	NA
335	11	rs7941030	122522375	122496619	122553139	2.34871e-15	0.0710645	1.64839e-06
336	11	rs59379014	126228000	126071349	126277570	1.99843e-55	0.0356468	3.45909e-14
337	12	rs60309576	623425	367902	623468	3.48516e-08	0.210285	3.69367e-06
338	12	rs76895963	4384844	4288006	4384844	7.55243e-19	0.106308	4.7162e-08
339	12	rs73047887	6736843	6736843	6739497	5.12942e-09	0.948236	0.00124825
340	12	rs11054859	7769776	7600835	7789961	3.57944e-08	0.422352	0.00393315
341	12	rs12824533	11791685	11765547	11791685	7.63564e-11	0.347311	0.304131
342	12	rs11045171	20470199	20392267	20587192	4.10848e-23	0.1587	2.65269e-07
343	12	rs73079476	21343833	20866813	21724360	8.97251e-68	0.0333618	1.06593e-12
344	12	rs74758151	25409069	25407726	25414408	7.64919e-16	0.212647	0.000212542
345	12	rs12814794	26440698	26440698	26491475	3.30185e-09	0.00380411	0.00791385
346	12	rs111626763	26834804	26801236	26834804	3.92429e-10	0.424075	0.480278
347	12	rs34623398	29489158	29437861	29534209	1.7018e-08	0.438852	0.00144773
348	12	rs75017413	47199651	46086071	47486079	1.39524e-65	0.0315647	1.56098e-15
349	12	rs4760682	48512285	48143315	48937069	3.05414e-58	0.20023	8.12101e-09
350	12	rs11390181	50930650	50441751	51320531	1.68322e-12	0.156608	NA
351	12	12:53503606_TG_T	53503606	53256268	54086274	6.39318e-33	0.546644	NA
352	12	rs2638314	56866334	56066866	58318167	4.94065645841247e-324	1.50478e-05	4.94065645841247e-324
353	12	rs17122673	59990767	59557898	59991492	1.88369e-26	0.546164	9.62323e-05
354	12	rs777537698	62995788	62838230	63052601	6.65659e-10	0.039848	NA
355	12	rs61937878	96371731	96062684	96518747	2.28022e-146	NA	NA
356	12	rs7132502	100832218	100781888	100859983	2.20213e-09	0.756593	0.0414942
357	12	rs1814728	103248301	103154997	103576805	4.4033e-70	0.205175	4.3002e-10
358	12	rs918106	109904318	109771934	110069478	4.5797e-28	0.00150431	2.38672e-17
359	12	rs3184504	111884608	111284872	113235279	7.54184e-71	0.000161072	1.86954e-13
360	12	rs10507274	117160976	117160976	117160976	3.86352e-11	0.0431578	NA
361	12	rs9738226	121423659	121045601	121627442	2.243e-99	0.00147373	3.53113e-21
362	12	rs3741521	125264293	122284715	125476793	5.29211e-62	0.000765774	6.89804e-26
363	12	rs78532986	133062952	133047851	133159733	1.50314e-14	0.202635	NA
364	13	rs76428106	28604007	28604007	28604007	1.03291e-10	0.820999	0.125017
365	13	13:32976656_GC_G	32976656	32893791	32984197	2.87503e-22	5.54976e-06	NA
366	13	rs138358301	45970147	45970147	45970147	1.23022e-14	NA	NA
367	13	rs9568433	51057600	50945600	51061980	2.23219e-08	0.104933	0.0619056
368	13	rs1925062	55608936	55603644	56314438	1.63058e-11	0.0571835	NA
369	13	rs6492721	95258944	95209583	95367349	4.37821e-34	0.0109261	1.75015e-13
370	13	rs12874404	108993494	108993494	108993494	3.42918e-08	0.335463	0.355881
371	13	rs9604045	113927208	113927208	113927208	3.48197e-09	0.0100381	NA
372	13	rs6602909	114551993	114463391	114840131	3.65249e-29	0.0154774	1.49792e-08
373	14	rs35291299	21515620	21466579	21588779	8.57562e-14	0.489085	0.0554269
374	14	rs35759537	23749037	23746269	23750078	6.40724e-08	0.476252	NA
375	14	rs11621792	24871926	24534337	24883887	2.0282e-28	0.0696472	9.878e-08
376	14	rs17696200	39918937	39680788	39978057	3.12167e-10	0.101951	7.26891e-05
377	14	rs73266074	55470098	55330255	55485150	1.88976e-10	0.0572579	0.198828
378	14	rs61974485	58765903	58664909	58856709	5.03389e-09	0.250315	NA
379	14	rs12878001	64239629	64227596	64441510	5.41295e-20	0.0617456	3.40485e-05
380	14	rs77914445	69302842	69212878	69314956	4.42689e-18	0.706357	8.76012e-07
381	14	14:70678207_GA_G	70678207	70656838	71102009	1.38301e-15	0.0503378	NA
382	14	rs3742828	73491307	73394895	73701063	2.49788e-08	0.178175	0.521733
383	14	rs10145740	74234294	74220636	74250126	8.11731e-13	0.102018	0.000214456
384	14	rs12888998	75292662	75108290	75387256	4.40456e-12	0.159327	3.37087e-07
385	14	rs146572869	80229356	80229356	80355837	3.9122e-08	0.161865	0.278259
386	14	rs117068593	93118229	93069980	93118229	1.66866e-09	0.637354	NA
387	14	rs28929474	94844947	94421279	94938028	1.29371e-202	0.016051	1.11408e-22
388	14	rs35007880	100795139	100651765	100930921	6.15205e-24	0.23357	2.24682e-05
389	14	rs6575900	102675350	102534498	102801443	6.94011e-18	0.21054	0.000427553
390	14	rs368550004	103290220	103241799	103290221	9.41693e-11	0.502418	0.00605131
391	14	rs2494748	105258892	105248660	105277209	8.0032e-28	0.000320434	2.16485e-11
392	14	rs1045853	106208086	105967278	106270813	2.73804e-30	0.0290682	NA
393	15	rs34245505	40397191	40385480	40397191	2.73579e-08	0.78694	NA
394	15	rs139974673	44027885	40992997	44947434	2.82189e-158	3.81254e-06	5.75344e-59
395	15	rs2486272	45672253	45545378	45748607	5.31679e-13	0.136736	0.00151265
396	15	rs35292476	53905779	53882442	53975914	2.23585e-08	0.128592	0.0954966
397	15	rs261290	58678720	58089736	59596791	4.94065645841247e-324	7.89819e-112	4.94065645841247e-324
398	15	rs339969	60883281	60691920	60984270	2.10987e-40	0.00509911	8.08906e-14
399	15	rs7177276	62379668	62118106	62381630	1.08953e-08	0.883253	0.0773372
400	15	rs7175602	63367032	63329128	63450972	5.76835e-14	0.129328	NA
401	15	rs11635675	63793238	63736652	64175124	1.96377e-22	0.0807645	7.47746e-08
402	15	rs10431766	66876115	66872114	66884975	6.16736e-08	0.821305	NA
403	15	rs2472297	75027880	74593169	75292074	1.7562e-15	0.0770038	NA
404	15	rs1037117	102068658	101863554	102070619	5.62231e-32	0.0203832	1.23138e-10
405	16	rs4984741	1025464	612698	1036860	6.17452e-17	0.441985	0.00167021
406	16	rs879619	4015046	4012480	4017349	6.91363e-08	0.799557	0.0581639
407	16	rs187435509	4844729	4469052	4962828	1.40861e-08	0.720139	NA
408	16	rs4985065	9002672	8969083	9074176	9.13214e-08	0.707021	0.220277
409	16	rs933574	11792700	11764082	11911256	4.36516e-16	0.17116	0.0204795
410	16	rs1135999	15131962	14472074	15908483	1.55769e-216	1.41985e-07	3.95092e-27
411	16	rs7204864	19942927	19707417	19980931	3.02151e-10	0.0218354	0.0152298
412	16	rs77924615	20392332	20350459	20407196	7.9623e-17	0.175067	0.301134
413	16	rs202014106	28702943	28076858	29001460	6.49779e-13	0.00793146	NA
414	16	rs3814883	29994922	29924422	30117253	1.53938e-08	0.0926683	0.000887611
415	16	rs34649473	31066538	30878863	31149142	1.46715e-11	0.166264	NA
416	16	rs17616063	51436882	51163406	51485354	2.46965e-09	0.245711	NA
417	16	16:53240285_AAC_A	53240285	53156995	53375964	2.10613e-09	0.00820479	NA
418	16	rs568974867	53822514	53797908	53848561	1.15554e-15	0.0298609	NA
419	16	rs3764261	56993324	55910194	57570312	4.94065645841247e-324	5.44327e-121	4.94065645841247e-324
420	16	rs9302635	72144174	66435671	73061365	1.96368e-175	3.08708e-08	1.02547e-24
421	16	rs889512	75242012	75234872	75302464	2.53799e-09	0.183262	0.159397
422	16	rs7188445	79734987	79696939	79756197	1.52555e-19	0.000620131	3.2157e-07
423	16	rs199842539	81125928	80976886	81168805	1.80168e-27	0.583514	NA
424	16	rs2925979	81534790	81490144	81616668	3.24608e-44	5.91268e-07	6.57349e-14
425	16	rs4782568	83980529	83978401	83990466	4.37078e-19	0.343504	1.27637e-07
426	16	rs1728380	86419516	86416394	86436539	3.14999e-08	0.0423797	0.238542
427	16	rs372935555	88073399	87984046	88125477	1.31765e-12	0.462907	NA
428	16	rs34088055	88535670	88507269	88553198	5.79911e-13	0.0485505	NA
429	17	17:1631340_TGAG_T	1631340	1611545	1657653	8.98844e-28	0.0678147	NA
430	17	rs9912392	1995611	1927141	2080698	4.69352e-13	0.235111	0.0178308
431	17	rs34460487	4685228	4658694	5257792	8.02117e-24	0.360321	NA
432	17	rs186021206	7069412	6588847	7615476	1.62685e-108	NA	0.00358438
433	17	rs61601848	8105638	8035265	8260870	7.11093e-15	0.567647	NA
434	17	rs17743194	9788251	9753370	9806678	1.4875e-09	0.400628	NA
435	17	rs178834	16077124	15868225	16263682	1.82589e-27	0.364895	0.000407996
436	17	rs34562254	16842991	16813994	16875636	8.64005e-15	0.000356708	5.56445e-06
437	17	rs11869142	17428278	17347995	18264227	4.82458e-26	0.954727	5.89272e-07
438	17	rs111653425	19474875	19474875	19474875	3.45102e-10	0.0246915	NA
439	17	rs704	26694861	26356070	26797556	1.59077e-48	8.49736e-05	1.14423e-09
440	17	rs797956	27635403	27540945	27650883	4.59264e-08	0.0935937	0.172267
441	17	17:29426576_CT_C	29426576	29021580	29735829	3.14552e-09	0.0645585	NA
442	17	rs11658786	37815899	37351041	38545193	5.90421e-41	0.00411851	7.81621e-05
443	17	rs72836561	41926126	40257163	42373124	1.0315e-145	8.90094e-11	1.77253e-40
444	17	rs370312913	42881668	42664098	42988177	5.48491e-09	0.694133	NA
445	17	rs2696546	44350919	43460181	44874453	1.66152e-34	0.147929	0.226222
446	17	rs12603290	45650196	45314013	46323934	1.31753e-56	0.11679	7.28935e-22
447	17	rs8070060	47000660	46957696	47047868	7.46966e-08	0.368739	0.0854614
448	17	rs11656541	47831849	47320938	47961879	8.8473e-18	0.163551	9.25507e-05
449	17	rs13137	57919031	57577857	58169289	9.78593e-23	0.0392068	6.3186e-11
450	17	rs144489030	58840276	58813056	59053804	1.49767e-08	0.340403	NA
451	17	rs9905274	59450441	59448945	59456589	4.84859e-15	0.335203	NA
452	17	rs1991401	62502435	62468575	62502435	6.60385e-13	0.277199	5.9655e-08
453	17	rs1801689	64210580	63642134	64636808	3.73203e-132	3.1041e-07	2.62724e-21
454	17	rs577377763	65073835	65027740	65264966	1.33333e-08	0.854149	NA
455	17	rs60856912	65892343	65800140	66098391	2.55669e-15	0.0497758	0.00124525
456	17	rs77542162	67081278	66385201	67858387	3.58524e-104	0.000352824	NA
457	17	rs4519367	68470163	68416552	68511145	1.08433e-09	0.0860423	NA
458	17	rs9892166	73373135	73189565	73408819	1.81419e-11	0.111304	0.0440576
459	17	rs8076052	73779198	73755392	73902870	1.3612e-16	0.219206	1.28053e-06
460	17	rs12601079	76400329	76354126	76444146	1.26118e-42	0.00441119	NA
461	17	17:79676362_AT_A	79676362	79608968	79690196	1.45885e-12	0.914633	NA
462	17	rs4789671	80129970	80043349	80191425	1.42093e-09	0.563737	0.122424
463	18	rs650543	2987038	2922450	3002922	3.37202e-10	0.0129815	0.0641102
464	18	rs34250533	19565847	19535614	19763287	2.44604e-09	0.143056	NA
465	18	rs7239575	21120035	20875301	21165409	5.77389e-11	0.0226364	0.0256222
466	18	rs77960347	47109955	46379538	48065975	1.71677e-274	1.76616e-15	9.686e-67
467	18	rs613872	53210302	53210302	53398626	1.90396e-10	0.0619287	0.087142
468	18	18:55319030_AT_A	55319030	55308774	55349516	1.76294e-08	0.0288437	NA
469	18	rs41292412	56118358	56089858	56118358	1.92449e-09	0.335452	NA
470	18	rs489693	57882787	57835314	57913965	2.22345e-08	0.568334	4.93377e-06
471	18	rs12454712	60845884	60845884	60845884	2.22668e-11	0.0481636	2.99074e-05
472	18	18:71951466_TC_T	71951466	71908297	71982461	8.35535e-10	0.0485337	NA
473	18	rs56376587	77160235	77156103	77160235	1.16041e-11	0.0381279	NA
474	19	rs123698	807442	795457	815086	6.20449e-14	0.131792	NA
475	19	rs68014430	1186450	1182518	1188382	1.98522e-08	0.00490477	NA
476	19	rs12978130	4053428	4024525	4157371	9.65397e-13	0.31973	NA
477	19	rs58324296	4969199	4944555	5088927	8.125e-12	0.0705561	0.00239352
478	19	rs708686	5840619	5819228	5848000	7.09678e-09	0.12997	0.00012909
479	19	rs11085216	7195539	7160952	7249717	4.27202e-18	0.421053	5.68231e-07
480	19	rs116843064	8429323	7820152	8658744	6.96545e-197	7.50835e-13	7.96655e-84
481	19	rs147985405	11197750	10332547	11463882	4.94065645841247e-324	4.56432e-29	NA
482	19	rs56397034	13000550	12999458	13075165	3.37277e-11	0.205358	0.00116071
483	19	rs148254076	15979354	15974273	15991914	3.87896e-08	0.341785	NA
484	19	rs56252442	18229208	18179672	18637194	1.37453e-30	0.243952	3.87312e-12
485	19	rs58542926	19379549	18953655	20479901	3.88778e-306	4.63445e-12	1.60042e-74
486	19	rs62102718	33891013	33784657	34025030	3.01342e-18	0.57674	7.12731e-08
487	19	rs28616221	35554479	35537706	35569379	2.92795e-29	0.0861556	5.51672e-06
488	19	rs7599	36038390	36010659	36046888	2.90651e-34	0.00438994	1.25681e-07
489	19	rs62654106	38242315	37973774	38474127	2.62739e-09	0.80179	NA
490	19	rs56113850	41353107	41147134	41806550	2.88262e-29	0.029678	NA
491	19	rs1065853	45413233	44168134	46436564	4.94065645841247e-324	3.38486e-253	NA
492	19	rs17288338	46856421	46847901	46896217	3.25889e-09	0.745615	0.038541
493	19	rs3810291	47569003	47542060	47707427	3.32204e-13	0.210183	0.00023552
494	19	rs28745910	49252574	49092627	49415482	2.71313e-47	0.0736671	NA
495	19	rs10419198	50038017	49970793	50234294	3.34837e-44	0.00134345	1.24844e-08
496	19	rs367070	54800500	54640137	54837635	1.85515e-55	0.191945	5.73456e-15
497	19	rs12610709	56102362	56078295	56119837	3.81184e-08	0.422302	0.00136758
498	19	rs35081008	58662235	58614546	58681861	2.84414e-10	0.161693	NA
499	20	rs151235402	569164	569164	571467	1.29532e-07	0.672776	0.000100417
500	20	rs611847	3684022	3671490	3689420	3.61151e-08	0.747393	0.0328634
501	20	rs34331079	5557859	5481344	5615604	5.48065e-11	0.0683934	NA
502	20	rs1321940	12959885	12908159	12991880	2.47419e-35	0.00236916	4.11957e-12
503	20	rs771193934	17844518	17546574	17851119	3.05823e-33	0.000962636	NA
504	20	rs62217175	25005948	24791623	25957535	3.90463e-25	0.393275	0.261347
505	20	rs6060117	30171122	30048659	30365583	3.72899e-10	0.0648459	0.374141
506	20	rs6087990	31349908	31329704	31400673	1.46356e-08	0.206911	0.000118036
507	20	rs754008642	33672295	31966698	34820813	3.55511e-24	0.0885136	NA
508	20	rs6129460	38634831	38475982	38653003	1.63697e-11	0.435893	0.00516474
509	20	rs1883711	39179822	38985760	39267671	8.6607e-50	0.000570287	1.49619e-56
510	20	rs6029592	39885181	39620847	40268334	1.02536e-23	0.154	1.56354e-11
511	20	rs1800961	43042364	42771647	43058096	6.86372e-88	9.06212e-06	5.56436e-29
512	20	rs58952297	44560820	43495311	45138560	4.94065645841247e-324	1.48172e-55	4.94065645841247e-324
513	20	rs55966194	45599090	45582233	45606853	5.34577e-08	0.0252455	0.697948
514	20	rs4239651	46340596	46096317	46530881	5.04395e-23	0.00952543	9.57881e-15
515	20	rs6063840	51208949	50963243	51263728	9.33514e-08	0.82497	0.0494695
516	20	20:56112804_TC_T	56112804	56080493	56156003	1.6147e-19	0.418523	NA
517	20	rs2253823	62372956	62191321	62761699	1.35098e-22	0.34199	0.0137596
518	21	rs2229742	16339172	16329277	16426732	8.93451e-12	0.526957	0.367802
519	21	rs73201530	33078365	33003216	33132424	1.86347e-12	0.101424	0.0114343
520	21	rs35909862	40621158	40513750	40839184	7.71873e-22	0.0405102	0.0287917
521	21	rs62220383	45726133	45715814	45745416	4.0761e-13	0.426042	0.144349
522	21	rs235343	46249752	46179024	46312383	2.38777e-18	0.108992	0.000358319
523	21	rs11702494	46876306	46853110	46916699	4.86421e-11	0.30305	0.00496005
524	22	rs35665085	17625915	17625915	17625915	5.56758e-09	0.55242	NA
525	22	rs2535702	18173104	18118759	18231046	4.11004e-10	0.796113	0.131821
526	22	rs698423	19197896	18889966	19301087	1.49449e-66	0.0903919	8.14705e-08
527	22	rs73166630	21945978	21910280	21999292	6.68376e-42	0.000308267	1.69775e-13
528	22	rs140288	24335977	24241101	24403541	5.65211e-15	0.035202	NA
529	22	rs550660825	30835790	29898045	30868102	2.02445e-10	0.452861	NA
530	22	22:31964179_GT_G	31964179	31537342	32043630	1.26982e-08	0.784615	NA
531	22	rs855791	37462936	37445668	37470604	2.00201e-11	0.216312	9.90883e-05
532	22	rs2267375	38601231	38505347	39304509	2.31347e-20	0.276084	9.08346e-09
533	22	rs960596	41393520	41084635	42684913	2.29789e-09	0.323544	0.0131961
534	22	rs738408	44324730	44323597	44409993	4.7162e-127	9.26189e-06	3.27337e-27
