## Supplementary Tables 1-13 for "Pleiotropic and sex-specific genetic architecture of circulating metabolic markers": supTable10_CatalogGSEA.txt

Category	GeneSet	N_genes	N_overlap	p	approach
GWAScatalog	Serum metabolite levels (CMS)	58	29	1.58344874796271e-40	overlap
GWAScatalog	HDL cholesterol	196	39	5.36519718866158e-36	overlap
GWAScatalog	LDL cholesterol	147	34	8.17112053174005e-34	overlap
GWAScatalog	Lipid metabolism phenotypes	31	21	1.2897801103548e-33	overlap
GWAScatalog	LDL cholesterol levels	216	38	6.02818399942443e-33	overlap
GWAScatalog	Total cholesterol levels	184	35	1.28921371486105e-31	overlap
GWAScatalog	Low density lipoprotein cholesterol levels	223	36	7.6171466789663e-30	overlap
GWAScatalog	Coronary artery disease	490	48	1.75993008900454e-29	overlap
GWAScatalog	Cholesterol	99	27	3.93920525181582e-29	overlap
GWAScatalog	Triglyceride levels	534	49	8.69836752442903e-29	overlap
GWAScatalog	Apolipoprotein B levels	203	33	1.67030938842637e-27	overlap
GWAScatalog	Serum metabolite levels	323	39	2.25223479696079e-27	overlap
GWAScatalog	Triglycerides	149	29	1.30114798561143e-26	overlap
GWAScatalog	HDL cholesterol levels	510	45	1.05511997244524e-25	overlap
GWAScatalog	HDL cholesterol levels x alcohol consumption (drinkers vs non-drinkers) interaction (2df)	107	25	3.46782457379953e-25	overlap
GWAScatalog	Lipoprotein (a) levels	77	22	2.04736188342418e-24	overlap
GWAScatalog	HDL cholesterol levels x alcohol consumption (regular vs non-regular drinkers) interaction (2df)	102	23	7.23537780786308e-23	overlap
GWAScatalog	Apolipoprotein A1 levels	367	36	3.56822820680171e-22	overlap
GWAScatalog	LDL cholesterol levels x alcohol consumption (drinkers vs non-drinkers) interaction (2df)	80	20	5.3089766716183e-21	overlap
GWAScatalog	Medication use (HMG CoA reductase inhibitors)	61	18	1.8328788904815e-20	overlap
GWAScatalog	Metabolic syndrome	104	21	6.76066546884419e-20	overlap
GWAScatalog	LDL cholesterol levels x alcohol consumption (regular vs non-regular drinkers) interaction (2df)	77	19	6.86774162587443e-20	overlap
GWAScatalog	HDL cholesterol levels in current drinkers	90	20	6.87090485559659e-20	overlap
GWAScatalog	Coronary artery disease (myocardial infarction	82	19	2.52538213703067e-19	overlap
GWAScatalog	Lipid traits	21	12	2.47758621980045e-18	overlap
GWAScatalog	Triglyceride levels x alcohol consumption (regular vs non-regular drinkers) interaction (2df)	74	17	2.40552101512346e-17	overlap
GWAScatalog	High density lipoprotein cholesterol levels	150	21	1.80972592831841e-16	overlap
GWAScatalog	Alzheimer's disease or HDL levels (pleiotropy)	48	14	4.21992531344962e-16	overlap
GWAScatalog	Triglyceride levels x alcohol consumption (drinkers vs non-drinkers) interaction (2df)	73	16	4.80705583874598e-16	overlap
GWAScatalog	Lipoprotein-associated phospholipase A2 activity and mass	12	9	1.2034234582365e-15	overlap
GWAScatalog	Cardiovascular disease risk factors	18	10	2.68888463957685e-15	overlap
GWAScatalog	Triglyceride levels in current drinkers	68	15	3.65979419768824e-15	overlap
GWAScatalog	LDL cholesterol levels in current drinkers	59	14	1.03227248875311e-14	overlap
GWAScatalog	Body mass index (age>50)	53	13	5.92287537647095e-14	overlap
GWAScatalog	Hematological and biochemical traits	33	11	1.20610839250581e-13	overlap
GWAScatalog	Autism spectrum disorder or schizophrenia	469	30	1.50018776172299e-13	overlap
GWAScatalog	Postprandial triglyceride levels	12	8	2.24977437106041e-13	overlap
GWAScatalog	Inflammatory bowel disease	605	33	7.08666581356201e-13	overlap
GWAScatalog	Abdominal aortic aneurysm	28	10	7.23960154263493e-13	overlap
GWAScatalog	Metabolite levels	1248	47	4.42724722804565e-12	overlap
GWAScatalog	HDL cholesterol levels x long total sleep time interaction (2df test)	33	10	4.83832985043646e-12	overlap
GWAScatalog	Coronary heart disease	58	12	5.03086435653697e-12	overlap
GWAScatalog	Fasting triglyceride levels	11	7	1.25425380990473e-11	overlap
GWAScatalog	Body mass index x sex x age interaction (4df test)	80	13	1.65417024433087e-11	overlap
GWAScatalog	Hypertriglyceridemia	37	10	1.74394823195331e-11	overlap
GWAScatalog	Asthma and major depressive disorder	81	13	1.94911117706762e-11	overlap
GWAScatalog	LDL cholesterol levels x short total sleep time interaction (2df test)	27	9	2.18282518497494e-11	overlap
GWAScatalog	Mean spheric corpuscular volume	501	28	2.58268424181914e-11	overlap
GWAScatalog	Aspartate aminotransferase levels	317	22	6.71334800601967e-11	overlap
GWAScatalog	Total triglycerides levels	8	6	9.04756186962826e-11	overlap
GWAScatalog	Medication use (antithrombotic agents)	8	6	9.04756186962826e-11	overlap
GWAScatalog	Ulcerative colitis	357	23	1.07448989289746e-10	overlap
GWAScatalog	Waist-to-hip ratio adjusted for BMI	733	33	1.20165514209324e-10	overlap
GWAScatalog	Coronary artery disease or ischemic stroke	14	7	1.26390989935165e-10	overlap
GWAScatalog	Cholesterol	14	7	1.26390989935165e-10	overlap
GWAScatalog	LDL cholesterol levels x long total sleep time interaction (2df test)	22	8	1.30670937011622e-10	overlap
GWAScatalog	Total cholesterol levels in HDL	5	5	2.73324778736411e-10	overlap
GWAScatalog	Medication use (salicylic acid and derivatives)	5	5	2.73324778736411e-10	overlap
GWAScatalog	Waist-hip index	531	27	4.93646174636771e-10	overlap
GWAScatalog	Reticulocyte count	388	23	5.5319909086972e-10	overlap
GWAScatalog	Coronary artery disease or large artery stroke	18	7	1.12372822829745e-09	overlap
GWAScatalog	HIV-1 control	11	6	1.44721536141344e-09	overlap
GWAScatalog	Lipoprotein phospholipase A2 activity in cardiovascular disease	11	6	1.44721536141344e-09	overlap
GWAScatalog	Plasma omega-6 polyunsaturated fatty acid levels (arachidonic acid)	19	7	1.76063563475033e-09	overlap
GWAScatalog	Hip circumference adjusted for BMI	820	33	2.08433047164572e-09	overlap
GWAScatalog	Plasma omega-6 polyunsaturated fatty acid levels (linoleic acid)	21	7	3.97851307377666e-09	overlap
GWAScatalog	HDL cholesterol levels x short total sleep time interaction (2df test)	33	8	5.04773968289046e-09	overlap
GWAScatalog	Beta-2 microglubulin plasma levels	7	5	5.62495441437188e-09	overlap
GWAScatalog	Liver enzyme levels (alkaline phosphatase)	237	17	6.52751241633462e-09	overlap
GWAScatalog	A body shape index	370	21	6.96608634053494e-09	overlap
GWAScatalog	Sarcoidosis (non-Lofgren's syndrome without extrapulmonary manifestations)	23	7	8.21364185157592e-09	overlap
GWAScatalog	Parental longevity (combined parental attained age	24	7	1.14745799581154e-08	overlap
GWAScatalog	Alanine aminotransferase levels	281	18	1.36548865387606e-08	overlap
GWAScatalog	Hemoglobin levels	316	19	1.48946461218572e-08	overlap
GWAScatalog	Peripheral artery disease	25	7	1.57704321329724e-08	overlap
GWAScatalog	Metabolic traits	39	8	2.09871087862069e-08	overlap
GWAScatalog	Myocardial infarction	197	15	2.34314384187227e-08	overlap
GWAScatalog	C-reactive protein levels or HDL-cholesterol levels (pleiotropy)	16	6	2.38210149709697e-08	overlap
GWAScatalog	C-reactive protein levels or triglyceride levels (pleiotropy)	16	6	2.38210149709697e-08	overlap
GWAScatalog	Response to statins (LDL cholesterol change)	16	6	2.38210149709697e-08	overlap
GWAScatalog	Plasma omega-3 polyunsaturated fatty acid levels (docosapentaenoic acid)	16	6	2.38210149709697e-08	overlap
GWAScatalog	Plasma omega-6 polyunsaturated fatty acid levels (dihomo-gamma-linolenic acid)	16	6	2.38210149709697e-08	overlap
GWAScatalog	Body mass index	1052	36	2.51375879872217e-08	overlap
GWAScatalog	Hematocrit	330	19	2.98495864209989e-08	overlap
GWAScatalog	Plasma omega-6 polyunsaturated fatty acid levels (gamma-linolenic acid)	17	6	3.64357619770265e-08	overlap
GWAScatalog	Type 1 diabetes and autoimmune thyroid diseases	17	6	3.64357619770265e-08	overlap
GWAScatalog	Asthma (childhood onset)	269	17	4.26084789157123e-08	overlap
GWAScatalog	Refractive error	1391	42	5.23579170457502e-08	overlap
GWAScatalog	Parental lifespan	18	6	5.40917788509404e-08	overlap
GWAScatalog	Body mass index x age interaction	31	7	8.10033634735756e-08	overlap
GWAScatalog	Liver enzyme levels (alanine transaminase)	134	12	1.04278469194618e-07	overlap
GWAScatalog	Parental longevity (father's attained age)	20	6	1.10629296087019e-07	overlap
GWAScatalog	LDL cholesterol levels in HIV infection	20	6	1.10629296087019e-07	overlap
GWAScatalog	Triglycerides-Blood Pressure (TG-BP)	5	4	1.1164414155709e-07	overlap
GWAScatalog	Progranulin levels	5	4	1.1164414155709e-07	overlap
GWAScatalog	HDL Cholesterol - Triglycerides (HDLC-TG)	5	4	1.1164414155709e-07	overlap
GWAScatalog	Stevens-Johnson syndrome and toxic epidermal necrolysis (SJS-TEN)	5	4	1.1164414155709e-07	overlap
GWAScatalog	Lipid or lipoprotein levels	5	4	1.1164414155709e-07	overlap
GWAScatalog	Alzheimer's disease or family history of Alzheimer's disease	50	8	1.62968209355122e-07	overlap
GWAScatalog	Alzheimer's disease (onset between ages 58 and 79)	13	5	3.24463946347419e-07	overlap
GWAScatalog	Metabolic syndrome (bivariate traits)	6	4	3.31685516050239e-07	overlap
GWAScatalog	Triglyceride levels x long total sleep time interaction (2df test)	25	6	4.80049052218299e-07	overlap
GWAScatalog	Cerebrospinal AB1-42 levels in Alzheimer's disease dementia	14	5	4.99655303695147e-07	overlap
GWAScatalog	Phospholipid levels in large HDL	7	4	7.66432931550692e-07	overlap
GWAScatalog	High light scatter reticulocyte count	409	19	8.26665256968319e-07	overlap
GWAScatalog	Glycine levels	30	6	1.52858583955891e-06	overlap
GWAScatalog	Platelet count	557	22	1.66716999937707e-06	overlap
GWAScatalog	Medium HDL particle concentration	3	3	1.85195969419112e-06	overlap
GWAScatalog	Cholesterol efflux capacity (cAMP stimulated assay)	3	3	1.85195969419112e-06	overlap
GWAScatalog	Cardiovascular risk factors	3	3	1.85195969419112e-06	overlap
GWAScatalog	Metabolically unhealthy in obesity	3	3	1.85195969419112e-06	overlap
GWAScatalog	Lipoprotein (a) levels in response to niacin in statin-treated individuals	3	3	1.85195969419112e-06	overlap
GWAScatalog	Lp (a) levels	3	3	1.85195969419112e-06	overlap
GWAScatalog	Age-related macular degeneration	48	7	1.89795638555858e-06	overlap
GWAScatalog	Serum albumin levels	32	6	2.28525259401306e-06	overlap
GWAScatalog	Metabolically unhealthy in normal weight	9	4	2.70597047710228e-06	overlap
GWAScatalog	Reticulocyte fraction of red cells	363	17	2.86075427325316e-06	overlap
GWAScatalog	C-reactive protein levels or LDL-cholesterol levels (pleiotropy)	20	5	3.64237469474609e-06	overlap
GWAScatalog	Carotid intima media thickness (maximum)	10	4	4.46629436935352e-06	overlap
GWAScatalog	Fibrinogen levels	57	7	6.20270075813112e-06	overlap
GWAScatalog	Ischemic stroke	57	7	6.20270075813112e-06	overlap
GWAScatalog	Malaria	306	15	6.45090076748952e-06	overlap
GWAScatalog	Waist circumference and related phenotypes	4	3	7.34019631288658e-06	overlap
GWAScatalog	Tumor necrosis factor levels	4	3	7.34019631288658e-06	overlap
GWAScatalog	Mean diameter of HDL particles	4	3	7.34019631288658e-06	overlap
GWAScatalog	Plasma plasminogen levels	4	3	7.34019631288658e-06	overlap
GWAScatalog	Liver fat content (MRI proton density fat fraction measure)	4	3	7.34019631288658e-06	overlap
GWAScatalog	Cold sores	4	3	7.34019631288658e-06	overlap
GWAScatalog	Body mass index and LDL-C (pairwise)	4	3	7.34019631288658e-06	overlap
GWAScatalog	Response to statins (LDL cholesterol percent change)	4	3	7.34019631288658e-06	overlap
GWAScatalog	Vitamin E levels	4	3	7.34019631288658e-06	overlap
GWAScatalog	Low density lipoprotein cholesterol levels (on statin treatment)	4	3	7.34019631288658e-06	overlap
GWAScatalog	Aging traits (healthspan	23	5	7.66999924008136e-06	overlap
GWAScatalog	Urate levels	236	13	7.8024220291377e-06	overlap
GWAScatalog	Serum alkaline phosphatase levels	312	15	8.14233042397226e-06	overlap
GWAScatalog	Crohn's disease	528	20	9.35937299613239e-06	overlap
GWAScatalog	Estimated glomerular filtration rate in diabetes	24	5	9.59141425501661e-06	overlap
GWAScatalog	Cerebrospinal fluid t-tau levels in mild cognitive impairment	12	4	1.03249755420445e-05	overlap
GWAScatalog	Liver enzyme levels (gamma-glutamyl transferase)	173	11	1.033962794301e-05	overlap
GWAScatalog	Asthma	772	25	1.07919118334333e-05	overlap
GWAScatalog	Plateletcrit	446	18	1.13931825801827e-05	overlap
GWAScatalog	Cerebrospinal fluid AB1-42 levels	42	6	1.19345106846025e-05	overlap
GWAScatalog	Red blood cell count	493	19	1.23885092838678e-05	overlap
GWAScatalog	Serum total protein level	43	6	1.37278956298045e-05	overlap
GWAScatalog	Triglyceride levels x short total sleep time interaction (2df test)	26	5	1.45482075417887e-05	overlap
GWAScatalog	Plasma omega-6 polyunsaturated fatty acid levels (adrenic acid)	13	4	1.47696473624375e-05	overlap
GWAScatalog	Cerebrospinal AB1-42 levels in mild cognitive impairment	13	4	1.47696473624375e-05	overlap
GWAScatalog	Chronic kidney disease	118	9	1.57505096765339e-05	overlap
GWAScatalog	Phospholipid levels in medium HDL	5	3	1.81830245694425e-05	overlap
GWAScatalog	HDL levels x fish oil supplementation interaction (2df)	5	3	1.81830245694425e-05	overlap
GWAScatalog	Monocyte percentage of white cells	334	15	1.82265916105936e-05	overlap
GWAScatalog	Rhegmatogenous retinal detachment	14	4	2.04776441861392e-05	overlap
GWAScatalog	Myocardial infarction (early onset)	14	4	2.04776441861392e-05	overlap
GWAScatalog	Alcohol consumption	69	7	2.23294113780611e-05	overlap
GWAScatalog	Axial length	47	6	2.32044765520673e-05	overlap
GWAScatalog	Type 2 diabetes (adjusted for BMI)	48	6	2.62482651477575e-05	overlap
GWAScatalog	High light scatter reticulocyte percentage of red cells	393	16	3.18075277315193e-05	overlap
GWAScatalog	Albumin-globulin ratio	50	6	3.32982875654981e-05	overlap
GWAScatalog	Large HDL particle concentration	6	3	3.60343636210919e-05	overlap
GWAScatalog	Parental longevity (mother's attained age)	6	3	3.60343636210919e-05	overlap
GWAScatalog	Giant cell arteritis	6	3	3.60343636210919e-05	overlap
GWAScatalog	Waist Circumference - Triglycerides (WC-TG)	6	3	3.60343636210919e-05	overlap
GWAScatalog	Cholesterol efflux capacity (ABCA-1 dependent assay)	6	3	3.60343636210919e-05	overlap
GWAScatalog	Plasma free amino acid levels (adjusted for one other PFAA)	6	3	3.60343636210919e-05	overlap
GWAScatalog	Cholesterol efflux capacity	6	3	3.60343636210919e-05	overlap
GWAScatalog	Cardiometabolic and hematological traits	16	4	3.65162117281554e-05	overlap
GWAScatalog	Logical memory (immediate recall)	16	4	3.65162117281554e-05	overlap
GWAScatalog	Type 2 diabetes	541	19	4.42775544174873e-05	overlap
GWAScatalog	Advanced age-related macular degeneration	53	6	4.6647039294846e-05	overlap
GWAScatalog	Cerebrospinal fluid p-tau levels in mild cognitive impairment	17	4	4.72909323881954e-05	overlap
GWAScatalog	Stroke	79	7	5.40516972878334e-05	overlap
GWAScatalog	Hemoglobin	326	14	5.64441658623534e-05	overlap
GWAScatalog	Logical memory (delayed recall)	18	4	6.02158099143435e-05	overlap
GWAScatalog	C-reactive protein levels or total cholesterol levels (pleiotropy)	18	4	6.02158099143435e-05	overlap
GWAScatalog	Cerebrospinal fluid t-tau levels	18	4	6.02158099143435e-05	overlap
GWAScatalog	Triglyceride levels in HIV infection	18	4	6.02158099143435e-05	overlap
GWAScatalog	Plasma free amino acid levels	18	4	6.02158099143435e-05	overlap
GWAScatalog	Complement C3 and C4 levels	7	3	6.24853116399552e-05	overlap
GWAScatalog	Alzheimer's disease in hypertension-negative individuals	7	3	6.24853116399552e-05	overlap
GWAScatalog	Alzheimer's disease in hypertension	7	3	6.24853116399552e-05	overlap
GWAScatalog	Estimated glomerular filtration rate	462	17	6.37764137413538e-05	overlap
GWAScatalog	Tonsillectomy	56	6	6.39720214135155e-05	overlap
GWAScatalog	Plasma free amino acid levels (adjusted for twenty other PFAAs)	19	4	7.55375090001056e-05	overlap
GWAScatalog	Monocyte count	380	15	7.96615545758399e-05	overlap
GWAScatalog	Shingles	8	3	9.90656885574086e-05	overlap
GWAScatalog	Low HDL-cholesterol levels	8	3	9.90656885574086e-05	overlap
GWAScatalog	Non-HDL cholesterol levels	8	3	9.90656885574086e-05	overlap
GWAScatalog	Nonalcoholic fatty liver disease	21	4	0.000114400369936328	overlap
GWAScatalog	Chronic obstructive pulmonary disease-related biomarkers	22	4	0.000138475267003592	overlap
GWAScatalog	C-reactive protein	22	4	0.000138475267003592	overlap
GWAScatalog	Hippocampal volume in Alzheimer's disease dementia	41	5	0.00014257576445002	overlap
GWAScatalog	Psoriasis	123	8	0.000144585431280154	overlap
GWAScatalog	Parental longevity (combined parental age at death)	9	3	0.000147245547599465	overlap
GWAScatalog	Body mass index and triglycerides (pairwise)	9	3	0.000147245547599465	overlap
GWAScatalog	Verbal memory performance (residualized delayed recall level)	2	2	0.000151456336917186	overlap
GWAScatalog	Free cholesterol levels in medium HDL	2	2	0.000151456336917186	overlap
GWAScatalog	Cognitive decline	2	2	0.000151456336917186	overlap
GWAScatalog	Cholesterol ester levels in very large HDL	2	2	0.000151456336917186	overlap
GWAScatalog	HDL Cholesterol in HIV-infection	2	2	0.000151456336917186	overlap
GWAScatalog	Urinary sodium to creatinine ratio	2	2	0.000151456336917186	overlap
GWAScatalog	Branched-chain amino acid levels (Leucine)	2	2	0.000151456336917186	overlap
GWAScatalog	Mononucleosis	2	2	0.000151456336917186	overlap
GWAScatalog	Parental longevity (mother's age at death)	2	2	0.000151456336917186	overlap
GWAScatalog	Disorders of lipid metabolism	2	2	0.000151456336917186	overlap
GWAScatalog	Cholesterol efflux capacity (BHK stimulated assay)	2	2	0.000151456336917186	overlap
GWAScatalog	Serum type 1 collagen metabolite levels	2	2	0.000151456336917186	overlap
GWAScatalog	Verbal memory performance (immediate recall change)	2	2	0.000151456336917186	overlap
GWAScatalog	Pneumonia	2	2	0.000151456336917186	overlap
GWAScatalog	Trichloroethylene-induced hypersensitivity syndrome	2	2	0.000151456336917186	overlap
GWAScatalog	Lipoprotein (a) levels in coronary artery disease (percutaneous coronary intervention)	2	2	0.000151456336917186	overlap
GWAScatalog	Hypo-HDL-cholesterolemia	2	2	0.000151456336917186	overlap
GWAScatalog	Lipoprotein(a) levels adjusted for apolipoprotein(a) isoforms	2	2	0.000151456336917186	overlap
GWAScatalog	Total cholesterol levels in large HDL	2	2	0.000151456336917186	overlap
GWAScatalog	Red cell distribution width	404	15	0.00015645448602375	overlap
GWAScatalog	Type 1 diabetes (age at diagnosis)	24	4	0.000197297578885621	overlap
GWAScatalog	Chloride levels	24	4	0.000197297578885621	overlap
GWAScatalog	Offspring birth weight	129	8	0.000200904245622554	overlap
GWAScatalog	Response to Vitamin E supplementation	10	3	0.000208436656134814	overlap
GWAScatalog	Parental longevity (father's age at death)	10	3	0.000208436656134814	overlap
GWAScatalog	Systolic blood pressure x smoking status (current vs non-current) interaction (2df test)	101	7	0.000255092926769638	overlap
GWAScatalog	Caffeine consumption from coffee	26	4	0.000272266178043686	overlap
GWAScatalog	Alcohol use disorder	11	3	0.000283993946375605	overlap
GWAScatalog	Chronic hepatitis B infection	11	3	0.000283993946375605	overlap
GWAScatalog	Plasma omega-3 polyunsaturated fatty acid level (eicosapentaenoic acid)	11	3	0.000283993946375605	overlap
GWAScatalog	Schizophrenia	627	19	0.000299052236039221	overlap
GWAScatalog	Fasting plasma glucose	48	5	0.000303733539186154	overlap
GWAScatalog	Gallstone disease	27	4	0.000316542733083948	overlap
GWAScatalog	Multiple sclerosis	343	13	0.000352235419439032	overlap
GWAScatalog	Carotid intima media thickness (mean)	28	4	0.00036574929539202	overlap
GWAScatalog	Ischemic stroke (large artery atherosclerosis)	12	3	0.000375216936657533	overlap
GWAScatalog	Hodgkin's lymphoma	51	5	0.000404376868669746	overlap
GWAScatalog	Lung cancer in ever smokers	110	7	0.000429864845678096	overlap
GWAScatalog	Asthma (adult onset)	79	6	0.000432782870099363	overlap
GWAScatalog	Response to statin therapy	52	5	0.000442949607080554	overlap
GWAScatalog	Change in intraocular pressure in response to steroid treatment (triamcinolone acetonide)	3	2	0.000450665091356323	overlap
GWAScatalog	Marginal zone lymphoma	3	2	0.000450665091356323	overlap
GWAScatalog	End stage renal disease x APOL1 genotype interaction	3	2	0.000450665091356323	overlap
GWAScatalog	Serum alpha1-antitrypsin levels	3	2	0.000450665091356323	overlap
GWAScatalog	Serum C-reactive protein concentration	3	2	0.000450665091356323	overlap
GWAScatalog	Lipoprotein-associated phospholipase A2 activity change in response to darapladib treatment in cardiovascular disease	3	2	0.000450665091356323	overlap
GWAScatalog	Branched-chain amino acid levels (Valine)	3	2	0.000450665091356323	overlap
GWAScatalog	High-sensitivity C-reactive protein levels in HIV infection	3	2	0.000450665091356323	overlap
GWAScatalog	Cerebral amyloid deposition positivity (PET imaging)	3	2	0.000450665091356323	overlap
GWAScatalog	Cognitive impairment test score	3	2	0.000450665091356323	overlap
GWAScatalog	Medication use (agents acting on the renin-angiotensin system)	111	7	0.000454064084454112	overlap
GWAScatalog	Non-oily fish consumption	30	4	0.000480178864138937	overlap
GWAScatalog	Multiple myeloma	30	4	0.000480178864138937	overlap
GWAScatalog	Red blood cell fatty acid levels	13	3	0.000483351123454347	overlap
GWAScatalog	Nasopharyngeal carcinoma	13	3	0.000483351123454347	overlap
GWAScatalog	Appendicular lean mass	603	18	0.000514554852019559	overlap
GWAScatalog	Atopic dermatitis	55	5	0.000575405789094216	overlap
GWAScatalog	Hemoglobin concentration	84	6	0.000601397269437064	overlap
GWAScatalog	Cerebrospinal fluid p-tau levels	14	3	0.000609589345059897	overlap
GWAScatalog	Eosinophil counts	364	13	0.000616294672775506	overlap
GWAScatalog	Blood protein levels in cardiovascular risk	57	5	0.000678890387493951	overlap
GWAScatalog	Alcohol consumption (drinks per week)	86	6	0.000681558546879939	overlap
GWAScatalog	Allergic rhinitis	120	7	0.000724473606849035	overlap
GWAScatalog	IgE levels	15	3	0.000755073117295416	overlap
GWAScatalog	Fibrinogen	35	4	0.000874250532684391	overlap
GWAScatalog	Allergic sensitization	35	4	0.000874250532684391	overlap
GWAScatalog	Cirrhosis (multi-trait analysis)	4	2	0.000893989986457342	overlap
GWAScatalog	Cervical intraepithelial neoplasia grade 3 and invasive cervical cancer	4	2	0.000893989986457342	overlap
GWAScatalog	Tonsillitis	4	2	0.000893989986457342	overlap
GWAScatalog	Metabolic syndrome (multivariate analysis)	4	2	0.000893989986457342	overlap
GWAScatalog	Cardioembolic stroke (CCSc classification)	4	2	0.000893989986457342	overlap
GWAScatalog	Triglyceride levels x fish oil supplementation interaction (2df)	4	2	0.000893989986457342	overlap
GWAScatalog	Cingulate cortical amyloid beta load	4	2	0.000893989986457342	overlap
GWAScatalog	Posterior cortical atrophy and Alzheimer's disease	4	2	0.000893989986457342	overlap
GWAScatalog	Parental longevity (mother's age at death or mother's attained age)	4	2	0.000893989986457342	overlap
GWAScatalog	Clozapine-induced agranulocytosis/granulocytopenia in treatment-resistant schizophrenia	16	3	0.000920893941703295	overlap
GWAScatalog	Systolic blood pressure x smoking status (current vs non-current) interaction (1df test)	16	3	0.000920893941703295	overlap
GWAScatalog	Platelet distribution width	381	13	0.000937945117383468	overlap
GWAScatalog	Height	1028	25	0.000940868032737782	overlap
GWAScatalog	Disease progression in age-related macular degeneration	36	4	0.000974105567957487	overlap
GWAScatalog	Eosinophil percentage of white cells	340	12	0.0010983347967055	overlap
GWAScatalog	Prostate cancer	297	11	0.00119745689432706	overlap
GWAScatalog	Waist-hip ratio	96	6	0.00121374893178964	overlap
GWAScatalog	Bitter alcoholic beverage consumption	66	5	0.0013247919974861	overlap
GWAScatalog	Mean platelet volume	446	14	0.00133904133083059	overlap
GWAScatalog	Intelligence (MTAG)	214	9	0.00139313926732428	overlap
GWAScatalog	Psoriasis vulgaris	40	4	0.00145425213253568	overlap
GWAScatalog	Branched-chain amino acid levels (Isoleucine)	5	2	0.00147786129431192	overlap
GWAScatalog	Nonalcoholic steatohepatitis	5	2	0.00147786129431192	overlap
GWAScatalog	Plasma homocysteine levels (post-methionine load test)	5	2	0.00147786129431192	overlap
GWAScatalog	Body fat percentage and LDL-C (pairwise)	5	2	0.00147786129431192	overlap
GWAScatalog	Body mass index and coronary artery disease (pairwise)	5	2	0.00147786129431192	overlap
GWAScatalog	Vitiligo	100	6	0.00149849318317985	overlap
GWAScatalog	Perceived unattractiveness to mosquitoes	19	3	0.00155057024799418	overlap
GWAScatalog	Gastroesophageal reflux disease	70	5	0.00172418985321112	overlap
GWAScatalog	Takayasu arteritis	70	5	0.00172418985321112	overlap
GWAScatalog	HDL cholesterol levels in HIV infection	42	4	0.00174719445631483	overlap
GWAScatalog	Psoriatic arthritis	20	3	0.00180769829890129	overlap
GWAScatalog	Quantitative traits	20	3	0.00180769829890129	overlap
GWAScatalog	Glomerular filtration rate (creatinine)	72	5	0.00195402845985291	overlap
GWAScatalog	HIV-1 susceptibility	21	3	0.00208991462050217	overlap
GWAScatalog	Parental longevity (both parents in top 10%)	6	2	0.00219877475965163	overlap
GWAScatalog	Hepatocellular carcinoma	6	2	0.00219877475965163	overlap
GWAScatalog	Brain imaging	6	2	0.00219877475965163	overlap
GWAScatalog	Epstein-Barr virus immune response (EBNA-1)	6	2	0.00219877475965163	overlap
GWAScatalog	Hearing function	6	2	0.00219877475965163	overlap
GWAScatalog	Hippocampal volume	45	4	0.00225974661429547	overlap
GWAScatalog	Phospholipid levels (plasma)	22	3	0.00239803662368549	overlap
GWAScatalog	Waist circumference adjusted for body mass index	638	17	0.0024707104840602	overlap
GWAScatalog	Estimated glomerular filtration rate in non-diabetics	76	5	0.00247975467096832	overlap
GWAScatalog	Cerebrospinal fluid p-Tau181p:AB1-42 ratio	7	2	0.00305329053894305	overlap
GWAScatalog	Neonatal lupus	7	2	0.00305329053894305	overlap
GWAScatalog	Colon cancer	7	2	0.00305329053894305	overlap
GWAScatalog	Circulating myeloperoxidase levels (serum)	7	2	0.00305329053894305	overlap
GWAScatalog	Lipoprotein (a) - cholesterol levels	7	2	0.00305329053894305	overlap
GWAScatalog	Hepatitis B	7	2	0.00305329053894305	overlap
GWAScatalog	Plasma omega-3 polyunsaturated fatty acid levels (alphalinolenic acid)	7	2	0.00305329053894305	overlap
GWAScatalog	HIV-1 viral setpoint	24	3	0.0030950604996889	overlap
GWAScatalog	Mean corpuscular volume	544	15	0.00319098495470305	overlap
GWAScatalog	Very long-chain saturated fatty acid levels (fatty acid 20:0)	25	3	0.00348539366869211	overlap
GWAScatalog	Sarcoidosis (Lofgren's syndrome vs non-Lofgren's syndrome)	25	3	0.00348539366869211	overlap
GWAScatalog	Estimated glomerular filtration rate	462	29	1.45457124448183e-14	univariate
GWAScatalog	Chronic kidney disease	118	15	2.17650185683049e-12	univariate
GWAScatalog	Glomerular filtration rate (creatinine)	72	12	1.38394035590116e-11	univariate
GWAScatalog	Estimated glomerular filtration rate in non-diabetics	76	12	2.69235519254322e-11	univariate
GWAScatalog	Glomerular filtration rate in non diabetics (creatinine)	34	9	6.27504753642764e-11	univariate
GWAScatalog	Glomerular filtration rate	87	12	1.38951253829713e-10	univariate
GWAScatalog	Creatinine levels	104	12	1.15603029123095e-09	univariate
GWAScatalog	Urate levels	236	14	2.56759183018729e-07	univariate
GWAScatalog	Allergic disease (asthma	228	12	6.48110225277704e-06	univariate
GWAScatalog	Early spontaneous preterm birth	20	4	5.34569088579991e-05	univariate
GWAScatalog	Serum uric acid levels	131	8	8.28098458151775e-05	univariate
GWAScatalog	Estimated glomerular filtration rate in diabetes	24	4	0.000113384323063719	univariate
GWAScatalog	Brain morphology (MOSTest)	1049	145	5.79819621777099e-37	multivariate
GWAScatalog	Subcortical volume (MOSTest)	522	89	2.84121791856693e-29	multivariate
GWAScatalog	Autism spectrum disorder or schizophrenia	469	81	4.47736062297629e-27	multivariate
GWAScatalog	Subcortical volume (min-P)	308	54	1.15430589429127e-18	multivariate
GWAScatalog	Refractive error	1391	133	1.81183966123747e-18	multivariate
GWAScatalog	Cortical surface area (MOSTest)	401	62	2.0334442731136e-18	multivariate
GWAScatalog	Brain morphology (min-P)	345	55	4.57105308092522e-17	multivariate
GWAScatalog	Crohn's disease	528	66	8.74201755403587e-15	multivariate
GWAScatalog	Inflammatory bowel disease	605	71	2.05960563367932e-14	multivariate
GWAScatalog	Fish- and plant-related diet	180	35	6.31974881962099e-14	multivariate
GWAScatalog	Bipolar disorder	473	60	7.96743309956725e-14	multivariate
GWAScatalog	Body fat distribution (trunk fat ratio)	179	34	2.9410045365092e-13	multivariate
GWAScatalog	Body fat distribution (leg fat ratio)	167	32	1.14988426925638e-12	multivariate
GWAScatalog	HDL cholesterol levels	510	59	6.64436780487694e-12	multivariate
GWAScatalog	Waist circumference adjusted for body mass index	638	66	5.37771591089466e-11	multivariate
GWAScatalog	Liver disease biomarker	7	7	2.85666477182022e-10	multivariate
GWAScatalog	General cognitive ability	163	28	4.28060656518916e-10	multivariate
GWAScatalog	Lamb consumption	33	13	4.58937318309499e-10	multivariate
GWAScatalog	Body fat distribution (arm fat ratio)	104	22	5.42089968669653e-10	multivariate
GWAScatalog	Apolipoprotein A1 levels	367	44	1.10667675214728e-09	multivariate
GWAScatalog	Extremely high intelligence	72	18	1.15205760227462e-09	multivariate
GWAScatalog	Waist-to-hip ratio adjusted for BMI	733	69	1.19132176261473e-09	multivariate
GWAScatalog	Chronic obstructive pulmonary disease or resting heart rate (pleiotropy)	53	15	4.37247689623152e-09	multivariate
GWAScatalog	Inflammatory bowel disease (early onset)	10	7	3.05479476787115e-08	multivariate
GWAScatalog	Total bilirubin levels in HIV-1 infection	10	7	3.05479476787115e-08	multivariate
GWAScatalog	Serum alkaline phosphatase levels	312	37	3.15191362929911e-08	multivariate
GWAScatalog	Lung cancer	170	25	9.09484480463938e-08	multivariate
GWAScatalog	Cortical thickness (MOSTest)	211	28	1.45649853750695e-07	multivariate
GWAScatalog	N-desmethylclozapine concentration in schizophrenia	5	5	1.53221551481381e-07	multivariate
GWAScatalog	Intelligence (MTAG)	214	28	1.96392559205293e-07	multivariate
GWAScatalog	Total bilirubin levels	17	8	2.10821708211883e-07	multivariate
GWAScatalog	Schizophrenia	627	56	2.68419794673335e-07	multivariate
GWAScatalog	Ulcerative colitis	357	37	9.55229553957344e-07	multivariate
GWAScatalog	White matter integrity (fractional anisotropy)	15	7	1.35244050533935e-06	multivariate
GWAScatalog	Cortical surface area (min-P)	172	23	1.63023200866233e-06	multivariate
GWAScatalog	Serum metabolite levels	323	34	1.85053085878777e-06	multivariate
GWAScatalog	Estimated glomerular filtration rate	462	43	2.31995409433863e-06	multivariate
GWAScatalog	Cortical thickness (min-P)	104	17	2.34862526891471e-06	multivariate
GWAScatalog	Red cell distribution width	404	39	2.85270096960972e-06	multivariate
GWAScatalog	Warfarin maintenance dose	7	5	2.99024368083696e-06	multivariate
GWAScatalog	Waist-hip index	531	47	3.17335621896715e-06	multivariate
GWAScatalog	Triglyceride levels	534	47	3.69634778505608e-06	multivariate
GWAScatalog	Hip circumference adjusted for BMI	820	64	4.1146447115409e-06	multivariate
GWAScatalog	Low density lipoprotein cholesterol levels	223	26	4.76814808033117e-06	multivariate
GWAScatalog	Liver enzyme levels (alanine transaminase)	134	19	5.43089110144749e-06	multivariate
GWAScatalog	Liver enzyme levels (gamma-glutamyl transferase)	173	22	6.2838854813739e-06	multivariate
GWAScatalog	Asthma and major depressive disorder	81	14	9.31066959525714e-06	multivariate
GWAScatalog	Liver enzyme levels (alkaline phosphatase)	237	26	1.43249470078617e-05	multivariate
GWAScatalog	Fasting insulin	65	12	2.01751950545965e-05	multivariate
GWAScatalog	Neutrophil percentage of white cells	286	29	2.12462472995561e-05	multivariate
GWAScatalog	Hemoglobin levels	316	31	2.14545913125856e-05	multivariate
GWAScatalog	Lymphocyte percentage of white cells	305	30	2.75795245516166e-05	multivariate
GWAScatalog	Mean corpuscular hemoglobin	503	42	4.19072851656945e-05	multivariate
GWAScatalog	Body mass index	1052	73	4.97396160117357e-05	multivariate
GWAScatalog	Hair greying	24	7	5.15960104225225e-05	multivariate
GWAScatalog	Facial emotion recognition (sad faces)	17	6	5.42102175417779e-05	multivariate
GWAScatalog	Monocyte count	380	34	5.81683017305604e-05	multivariate
GWAScatalog	Sarcoidosis (Lofgren's syndrome vs non-Lofgren's syndrome)	25	7	6.89865304874762e-05	multivariate
GWAScatalog	Bilirubin levels	26	7	9.08815717850979e-05	multivariate
GWAScatalog	Eosinophil counts	364	32	0.000131959243332483	multivariate
GWAScatalog	White blood cell count	467	38	0.000163445149410336	multivariate
GWAScatalog	Intelligence	38	8	0.000188340769505863	multivariate
GWAScatalog	Platelet count	557	43	0.00020041266473637	multivariate
GWAScatalog	Plasma clozapine-norclozapine ratio in treatment-resistant schizophrenia	14	5	0.000220836319759524	multivariate
GWAScatalog	Mean corpuscular volume	544	42	0.00023641387189798	multivariate
GWAScatalog	Waist-to-hip ratio adjusted for BMI x sex x age interaction (4df test)	299	27	0.000281433894010791	multivariate
GWAScatalog	Parkinson's disease or first degree relation to individual with Parkinson's disease	85	12	0.00029770585237889	multivariate
GWAScatalog	Appendicular lean mass	603	45	0.000304530545159137	multivariate
GWAScatalog	Mean reticulocyte volume	415	34	0.000313185060080433	multivariate
GWAScatalog	Response to clopidogrel therapy	4	3	0.000316553577173299	multivariate
GWAScatalog	Acenocoumarol maintenance dosage	4	3	0.000316553577173299	multivariate
GWAScatalog	Mean spheric corpuscular volume	501	39	0.000331550967133134	multivariate
GWAScatalog	Chronic obstructive pulmonary disease or high blood pressure (pleiotropy)	63	10	0.000359398634765565	multivariate
GWAScatalog	A body shape index	370	31	0.000387618846751982	multivariate
GWAScatalog	Sex hormone-binding globulin levels	16	5	0.000448090339325672	multivariate
GWAScatalog	Pork consumption	89	12	0.000458478402336766	multivariate
GWAScatalog	Oily fish consumption	90	12	0.000508499689920066	multivariate
GWAScatalog	Alanine aminotransferase levels	281	25	0.000580205382992234	multivariate
GWAScatalog	Immunoglobulin A	17	5	0.000612207056732741	multivariate
GWAScatalog	Neuroblastoma or malignant cutaneous melanoma	17	5	0.000612207056732741	multivariate
GWAScatalog	Change in neurofilament light levels	5	3	0.000765736357667803	multivariate
GWAScatalog	Reticulocyte count	388	31	0.000857701791040652	multivariate
GWAScatalog	Osteoarthritis	11	4	0.000914558504253008	multivariate
GWAScatalog	Alcohol consumption (heavy vs. light/non-drinkers)	11	4	0.000914558504253008	multivariate
GWAScatalog	HDL cholesterol	196	19	0.000931229918700987	multivariate
GWAScatalog	Caffeine consumption from tea	37	7	0.000937981664058376	multivariate
GWAScatalog	Educational attainment	59	9	0.000944249351269671	multivariate
GWAScatalog	Eosinophil percentage of white cells	340	28	0.000947689636159463	multivariate
