## Supplementary Tables 1-13 for "Pleiotropic and sex-specific genetic architecture of circulating metabolic markers": supTable11_lmSexBMI.txt

trait	sex_beta	sex_se	sex_pval	bmi_beta	bmi_se	bmi_pval	sex*bmi_beta	sex*bmi_se	sex*bmi_pval
3-Hydroxybutyrate	0.089318536402274	0.00447533608821255	1.5493607101936e-88	0.00105132125007608	0.000591711170270485	0.0756112859280635	0.0031886369744457	0.000970285679889713	0.0010153447379592
Acetate	0.00133248013439964	0.00428718651214796	0.755948980565877	-0.0253680825391289	0.000566834780286657	0	0.00435897116172802	0.000929493472168459	2.73886978852747e-06
Acetoacetate	0.0341938297581237	0.00441292478136966	9.33560745830651e-15	0.00974400318102801	0.000583459395055796	1.43093633965589e-62	0.00807050850036795	0.000956754450927412	3.32441853110232e-17
Acetone	0.126086755165459	0.00436882387210328	8.62128951369752e-183	-0.013432412253513	0.000577628547915459	1.82798890955012e-119	0.0052262592364558	0.000947193050422992	3.44014515939054e-08
Alanine	0.232134643210578	0.0043134017842888	0	0.0276352176218	0.000570300859493148	0	-0.00152858080961734	0.000935177135395376	0.102147846946041
Albumin	0.103601508338539	0.00429766980084398	3.21838008672051e-128	-0.0407433550888988	0.000568220839098853	0	0.0132604242379247	0.000931766326027791	6.14151243732772e-46
ApoA1	-0.760785390426488	0.00395079839661434	0	-0.0422161204466154	0.000522358879128811	0	0.00532931934343114	0.000856562062112568	4.92559288053774e-10
ApoB	-0.12309042129007	0.00438683950860654	6.55020486227175e-173	0.0195013440089579	0.000580010503850922	3.68044340550115e-247	-0.0205984531146676	0.00095109897251882	6.73635914087495e-104
ApoB/ApoA1	0.303123483053421	0.00430634996231955	0	0.0376219806182236	0.000569368495588468	0	-0.0215593600784919	0.000933648248684071	7.94449157852809e-118
HDL particle size	-0.828970876010679	0.00372057168055588	0	-0.0699035155083509	0.00049191921674339	0	0.00255115000682495	0.000806647221904718	0.00156357943774787
LDL particle size	-0.43172542289512	0.00422514862433321	0	-0.0301730035498981	0.000558632377053376	0	-0.0162488843035486	0.0009160432031896	2.401132880972e-70
VLDL particle size	0.602953343162877	0.00394487421334496	0	0.0636882655476361	0.000521575607136244	0	0.00129964480642821	0.000855277655739947	0.128623390510916
XXL-VLDL-C	0.364738345554439	0.00410882891312995	0	0.0615628138357567	0.000543253046633279	0	-0.00598659110255249	0.000890824236871808	1.81838275593787e-11
IDL-C	-0.522498497543685	0.00423465602333013	0	-0.0159160033642551	0.000559889407603888	2.0596517637e-177	-0.0205139947709186	0.000918104477006331	1.87300177319827e-110
L-HDL-C	-0.833097927363474	0.00367205314722402	0	-0.0710781149390772	0.000485504288887309	0	-0.003356220791356	0.000796128048110117	2.49132484794649e-05
L-LDL-C	-0.287058274605566	0.00436657644542811	0	-0.0020011387854048	0.000577331402082866	0.000528002242526546	-0.0185713656300858	0.000946705791840276	1.32893729129272e-85
L-VLDL-C	0.297706947594773	0.00420137115081677	0	0.0554245789218184	0.000555488613902817	0	-0.0142596732351279	0.000910888072579918	3.31970072921273e-55
M-HDL-C	-0.732689465790244	0.00398079904696745	0	-0.0446136170210234	0.000526325446014384	0	0.00214696227476606	0.000863066423092667	0.0128616830320349
M-LDL-C	-0.0344117798932122	0.00440433774490007	5.60327979499976e-15	0.022632092073284	0.000582324051184761	0	-0.0210608840798336	0.00095489271845528	1.11986168976766e-107
M-VLDL-C	-0.185928452710117	0.0043960600425057	0	0.012027239519291	0.000581232576772343	5.03730611966607e-95	-0.0289579316112941	0.00095309890184958	2.58016299748001e-202
S-HDL-C	-0.217211581292203	0.00437572211210119	0	0.0150947808327847	0.000578543562613998	8.07155573062823e-150	-0.0192804685268366	0.000948689485475142	9.84415211834821e-92
S-LDL-C	-0.0356988675480815	0.00439636194923402	4.68350560369909e-16	0.0194880618826663	0.000581272493885382	9.06019087895809e-246	-0.018910861029235	0.00095316435750042	1.61946030332611e-87
S-VLDL-C	-0.00255293363208155	0.00438560827877708	0.56048904638401	0.0340064714392047	0.000579850679003643	0	-0.0259415133886828	0.000950832880813509	1.319744617024e-163
XL-HDL-C	-0.7320443569381	0.00380521932223245	0	-0.0711448491965539	0.000503113563158801	0	0.00557927367096192	0.000825000187042337	1.35749569441008e-11
XL-VLDL-C	0.312464641915011	0.00418071054397644	0	0.0591395145935724	0.000552759775507906	0	-0.0135284365950281	0.000906409509853672	2.39648756784756e-50
XS-VLDL-C	-0.477139758766658	0.00426941769853513	0	0.00104847033161676	0.000564488343253515	0.0632582828208197	-0.0220467161907852	0.00092564188856975	3.22618730246347e-125
XXL-VLDL-C %	-0.281260695227067	0.00427636314123605	0	-0.0293853662357144	0.000565406646806888	0	-0.020011171134242	0.00092714771281853	3.33156564085341e-103
IDL-C %	-0.342774433508015	0.00419836905556123	0	-0.0377522576869307	0.000555094525736781	0	-0.022407885272767	0.000910238008062755	1.27545809987339e-133
L-HDL-C %	-0.508009253537575	0.0038673090480384	0	-0.0703968674966179	0.000511322862161166	0	-0.017732805968788	0.00083846170688274	3.57451974237416e-99
L-LDL-C %	-0.341880791051994	0.00411813556804048	0	-0.0526754958742651	0.000544486318331923	0	-0.0168742706450049	0.000892842784133103	1.34426607204788e-79
L-VLDL-C %	-0.345864838391332	0.00425092689318252	0	-0.0244767538756091	0.000562043549884503	0	-0.0261885018745943	0.00092163294280798	2.87135317339659e-177
M-HDL-C %	-0.466757639844313	0.00400432326852654	0	-0.0661337710940288	0.000529438431024821	0	-0.00758894764625107	0.000868167421050052	2.32029972224849e-18
M-LDL-C %	-0.187569701459309	0.00435268034798606	0	-0.0157204116569323	0.00057549705646974	5.32865080625976e-164	-0.0356977005420449	0.00094369385760326	4.68871060425948e-312
M-VLDL-C %	-0.52190420269503	0.00402433352052543	0	-0.0514304614823482	0.000532084120623854	0	-0.0153877085387246	0.000872505794280052	1.46022335019797e-69
S-HDL-C %	-0.0184497558088006	0.00425111775660296	1.4256461769513e-05	-0.0329025657633815	0.000562068785217188	0	-0.0238020807589136	0.000921674323433965	7.98599377761472e-147
S-LDL-C %	-0.0957526600095582	0.00436817373148613	2.18883747804621e-106	-5.7396421939773e-05	0.000577545540595889	0.920836732058963	-0.0423783006199143	0.000947052939748879	0
S-VLDL-C %	-0.29941148974854	0.00425947857185951	0	-0.0228983527043108	0.000563174224667171	0	-0.0271828365555272	0.000923487011104864	4.84498780938086e-190
XL-HDL-C %	0.526898745040177	0.00420470668580141	0	0.0297657209430175	0.000555932466328928	0	-0.0204331074304316	0.000911612053995667	3.87789994414063e-111
XL-VLDL-C %	-0.460373428844153	0.00405275612540914	0	-0.0531956914202758	0.000535842063808298	0	-0.0128277135376501	0.00087866802892663	3.0099994041363e-48
XS-VLDL-C %	-0.468868516377325	0.00407657223337705	0	-0.0456122650693981	0.00053899095114583	0	-0.0201524298433964	0.000883831540373487	6.1842555925516e-115
XXL-VLDL-CE	0.359753326012025	0.00413007925110163	0	0.059477262779105	0.000546065472759901	0	-0.00746887353190494	0.000895432264508609	7.40575982931617e-17
HDL-CE	-0.802269196891428	0.00380661383211359	0	-0.0606065685125629	0.000503297940661317	0	-0.00217911653071316	0.000825302527279613	0.0082818064622257
IDL-CE	-0.506752709413568	0.00424668034799326	0	-0.013278941769528	0.000561482085669076	1.73076063225739e-123	-0.0189521931886348	0.000920712259851558	4.7187048621104e-94
LDL-CE	-0.18712605360817	0.00439763193550061	0	0.0083516232344187	0.000581440407285803	9.21108623829846e-47	-0.0196699348375582	0.000953439700080901	1.81977878907565e-94
L-HDL-CE	-0.814737062763639	0.00369316253953599	0	-0.0707511203951525	0.000488297271483732	0	-0.004275972268591	0.000800704214571691	9.29085128466828e-08
L-LDL-CE	-0.263698120070164	0.00437310027235717	0	0.00139465797292555	0.00057814798813479	0.0158537285891376	-0.0182166004478209	0.000948109709032914	3.35976214445895e-82
L-VLDL-CE	0.213876948168412	0.00426779526049938	0	0.0498547374437557	0.000564244618918905	0	-0.0197199470419959	0.000925293513928647	1.12550932518614e-100
M-HDL-CE	-0.71268663819186	0.00400511033822993	0	-0.0444330301050602	0.000529499517300864	0	0.00147433240637338	0.000868309106065256	0.0895215366122843
M-LDL-CE	0.0106472513650397	0.0043900739143163	0.0152965413928851	0.0287496977336364	0.00058039969093537	0	-0.0200539693216923	0.000951774538136628	1.90019439935006e-98
M-VLDL-CE	-0.278730114843362	0.00435839211590296	0	0.000108061410138791	0.00057622545226204	0.851242769673921	-0.031908407676541	0.000944903649273457	2.70229891534509e-249
S-HDL-CE	-0.137883077343725	0.00439275282599641	9.29169511322212e-216	0.01784438770411	0.000580768300906015	7.62178886051567e-207	-0.023670776739337	0.000952353084637581	3.61863047405017e-136
S-LDL-CE	0.00210514470196717	0.0043817820692975	0.63092134007544	0.0259936616299215	0.000579317851044603	0	-0.0167304307716426	0.000949974613916171	2.2616035685021e-69
S-VLDL-CE	0.0567906933935806	0.00434233144450208	4.53544831867101e-39	0.0416983954915993	0.000574102061939302	0	-0.0253182585672712	0.000941421680094709	4.90427275561669e-159
VLDL-CE	-0.0767523258345961	0.00440005975474592	4.31821096047194e-68	0.0291519005163412	0.000581734354030966	0	-0.0239956880758513	0.000953937233896478	2.05435942924011e-139
XL-HDL-CE	-0.751758864941109	0.00377145561967405	0	-0.0714831312985796	0.000498626250768776	0	0.00289289843600012	0.000817655246094024	0.000403194445745872
XL-VLDL-CE	0.2667505924873	0.00423238297709691	0	0.0561103338840533	0.000559565713746837	0	-0.0191740448468302	0.000917584745436147	7.30330147559054e-97
XS-VLDL-CE	-0.511518268558932	0.00424121946413897	0	-0.00436369970291579	0.000560733990626661	7.16456670811866e-15	-0.0229367365550084	0.000919500504420368	3.88591899897145e-137
XXL-VLDL-CE %	-0.201862540906586	0.00432725085010119	0	-0.0205616011477067	0.000572127420966437	5.64098539121963e-282	-0.0214776095325703	0.000938163439508135	7.56406772739783e-116
IDL-CE %	-0.330322198821131	0.00423669641668921	0	-0.0319557016303801	0.00056012341892652	0	-0.019701378641844	0.000918512253937099	6.00039492730141e-102
L-HDL-CE %	-0.398523355243716	0.00395027785188349	0	-0.0658711410629962	0.00052225671100498	0	-0.0220512914464729	0.000856416947676116	5.72874304004094e-146
L-LDL-CE %	-0.0131972472054214	0.00441697999263785	0.0028098585642114	-0.0091016426425449	0.000583958275853929	9.72041457827745e-55	-0.0102455465803724	0.000957597583025141	1.04305427024437e-26
L-VLDL-CE %	-0.473232549181288	0.0041154010446568	0	-0.0420596742294373	0.000544087250223205	0	-0.0207707473034267	0.000892215518320462	1.00960767429855e-119
M-HDL-CE %	-0.293231152258379	0.00411580569558193	0	-0.0563298795526194	0.000544140748146437	0	-0.0110251664609501	0.000892303246303954	4.66035659211044e-35
M-LDL-CE %	0.218306734468762	0.00430622285787063	0	0.043929465868237	0.000569405099439556	0	-0.0161585782579505	0.000933623338529149	4.61471057745112e-67
M-VLDL-CE %	-0.518050761754723	0.00400943321526064	0	-0.053187706907459	0.000530166790943298	0	-0.0146179547493362	0.000869276879095034	2.0457640099454e-63
S-HDL-CE %	0.147731319519968	0.00428002966178109	2.52119250359074e-260	-0.0154352519539324	0.000565907522019619	1.6303553920659e-163	-0.0294310745583427	0.000927882393051865	2.92823127009795e-220
S-LDL-CE %	0.129472088878114	0.00434313968540492	7.36906686393418e-195	0.0407419387311278	0.000574251958835671	0	-0.0211107684098886	0.000941564232752311	3.33957709893625e-111
S-VLDL-CE %	-0.194325344158173	0.00434675301281455	0	-0.00615758166101559	0.000574728155073833	8.90201552397168e-27	-0.0340371430469904	0.00094234503859169	8.69171317410318e-285
XL-HDL-CE %	-0.0220492210078554	0.00433331652681007	3.61599963728867e-07	-0.0157370298136956	0.000573010661501966	9.47035242205573e-166	-0.0325635916177789	0.000939486122093557	1.73678121452436e-262
XL-VLDL-CE %	-0.456039003304114	0.00404857931779	0	-0.0536729895099647	0.000535357212015383	0	-0.012299853873587	0.000877751153414399	1.36220212935154e-44
XS-VLDL-CE %	-0.515640822468506	0.00400977787594482	0	-0.0503418342232507	0.000530204990492377	0	-0.0190703994687732	0.000869322947963311	1.52402421969754e-106
Citrate	-0.270733664888327	0.00430080620646349	0	-0.00683974694150271	0.000568685237150068	2.62018066601552e-33	-0.00205220445730749	0.00093241651128877	0.0277404880941565
Clinical LDL-C	-0.215536472310205	0.00439876410329705	0	0.00579329494877875	0.000581637448911505	2.30107795387475e-23	-0.0228324641044249	0.000953651354457219	1.66109731759055e-126
XXL-VLDL-P	0.374439704942706	0.00409084216728644	0	0.060951741083072	0.000540919993347168	0	-0.000699642717144046	0.000886873003996155	0.430178871702689
HDL-P	-0.671106824997139	0.00409059131859503	0	-0.031468940841075	0.000540878528886706	0	-0.00180104146266071	0.000886811882294321	0.0422646774379899
IDL-P	-0.324245576375513	0.00436096304353964	0	0.00735829304081945	0.000576604612900936	2.78140543773892e-37	-0.0212533323560914	0.000945403038619763	8.73937506790732e-112
LDL-P	-0.119668417786846	0.00440109471101856	1.62619750684001e-162	0.0151972205882802	0.000581910804299652	4.20837109680454e-150	-0.0218435308346441	0.000954103089503167	7.3882129408759e-116
L-HDL-P	-0.846928084196439	0.00370076559878171	0	-0.0678762425114079	0.000489313597528365	0	-0.00156611419799595	0.000802280369582753	0.0509302440903629
L-LDL-P	-0.155060999517977	0.00440548469963505	1.40531655220982e-270	0.0126166504566816	0.000582491246661025	6.41693443440555e-104	-0.0216952463916325	0.000955054784928261	4.2774497627467e-114
L-VLDL-P	0.366415788429454	0.00411918466718528	0	0.0597288611296826	0.000544638478927725	0	-0.00699970550206576	0.000892988142975203	4.58042703949667e-15
M-HDL-P	-0.727217785600157	0.00402043349977195	0	-0.0384721731299318	0.000531572804494644	0	0.00477509647758938	0.000871551907240877	4.28612939078855e-08
M-LDL-P	0.0131004860405709	0.00438972165415717	0.00284210473947681	0.0267729553643626	0.000580397043781419	0	-0.0195612626748947	0.000951602292269286	8.42616855699215e-94
M-VLDL-P	0.0655314242188117	0.00436431308939875	6.20406420111897e-51	0.036817886698022	0.000577069338629044	0	-0.0194260141921997	0.000946077748309479	1.34969494734112e-93
S-HDL-P	-0.159819799423471	0.0043820326094148	2.64996016745082e-290	0.0233688206875917	0.000579412294206939	0	-0.0187189247125023	0.000949918912601434	2.3091399206332e-86
S-LDL-P	-0.00365640250310752	0.00439163471825308	0.405080644226222	0.0236961483284111	0.000580681928736646	0	-0.0139481408233242	0.000952000418057771	1.39606457059864e-48
S-VLDL-P	0.181130319956227	0.00425532338425027	0	0.0487062448546596	0.000562640151750309	0	-0.0121242828582759	0.000922441345664165	1.9187140447723e-39
VLDL-P	0.0444903479688483	0.00433550247477955	1.06106414492472e-24	0.0401524654411464	0.000573234571384906	0	-0.0128884242909624	0.00093981503872905	8.76723674063713e-43
XL-HDL-P	-0.740557843730475	0.00384939957346021	0	-0.0678863079025619	0.000508963617729812	0	0.00932856526903341	0.000834440171687028	5.2417452283201e-29
XL-VLDL-P	0.404791787584613	0.00406809507956101	0	0.0649682047810981	0.000537879310642996	0	-0.00604193484214253	0.000881847127544795	7.33069518337835e-12
XS-VLDL-P	-0.277757571092004	0.00434011252046485	0	0.0194874109878221	0.00057384269806412	4.41513683578734e-252	-0.0121972073280838	0.000940817621643681	2.01412714752808e-38
Creatinine	0.939775066524802	0.00381001747685097	0	0.0259371454248205	0.00050375438385027	0	-0.00355479465370266	0.000825907522924744	1.67737507703391e-05
Unsaturation	-0.490153884172891	0.00404639482832551	0	-0.0513781411996759	0.000535007817140721	0	-0.00814490911122297	0.000877147663952445	1.621718920305e-20
DHA	-0.478457813586719	0.004133629196086	0	-0.0350019388027438	0.000546541804963285	0	0.00184124248398295	0.000896057687601606	0.0398970872025658
DHA %	-0.334762120659703	0.00417290492498746	0	-0.0483368255797072	0.000551734778678823	0	0.00176119384755378	0.000904571590796319	0.0515370234781502
XXL-VLDL-FC	0.322834678074397	0.0041505736660687	0	0.0564238882592972	0.000548782175535773	0	-0.00185213837421575	0.000899730784986517	0.0395388794699545
HDL-FC	-0.846815326068848	0.00381040688242694	0	-0.054521854163715	0.000503804707906593	0	0.00418304280239042	0.000825989051266189	4.10291160912076e-07
IDL-FC	-0.491898770511773	0.004252042763403	0	-0.0139632865651639	0.000562180079462469	5.56835472537624e-136	-0.0210820979351838	0.000921713924681413	1.21141524872909e-115
LDL-FC	-0.313021375266658	0.0043443361886417	0	-0.0106483464694481	0.000574384134896417	1.16163067937429e-76	-0.0208173969450438	0.000941767806613939	3.81652042526008e-108
L-HDL-FC	-0.84322413953109	0.0037313061725492	0	-0.0655158464129979	0.000493332692243468	0	0.000723254702360105	0.000808874791760858	0.371243142530701
L-LDL-FC	-0.330278587003764	0.00434226535735903	0	-0.0095295531714497	0.000574110341022472	7.7978395882875e-62	-0.0198625227070805	0.000941318890565489	9.96669977651931e-99
L-VLDL-FC	0.341703265888989	0.00416595301162385	0	0.058146843402999	0.000550799296531616	0	-0.00890188487890305	0.000903097794427463	6.46467152643994e-23
M-HDL-FC	-0.764570436287596	0.00396388598463144	0	-0.0418521618143811	0.00052408311034106	0	0.00436060036003591	0.000859293583027531	3.88579080070677e-07
M-LDL-FC	-0.147265221930798	0.00439889436981632	4.64538058854469e-245	0.00560866858625787	0.000581597516258901	5.29060902628896e-22	-0.0233868869421728	0.000953594961876925	1.24173462361219e-132
M-VLDL-FC	-0.0563955363522216	0.00440585007582716	1.69118215384836e-37	0.026701153932464	0.000582517161287772	0	-0.0222015393701008	0.000955102824001041	2.26940254387194e-119
S-HDL-FC	-0.401585142322438	0.00429736676721603	0	0.00458599416500121	0.000568174097431383	6.98322723775424e-16	-0.0034658434196104	0.000931585747244402	0.000198984096613647
S-LDL-FC	-0.126274861838256	0.00439983229569204	8.7056877124095e-181	0.0014537262617373	0.000581722069625113	0.0124550332582422	-0.0217145759560509	0.000953797570647504	1.36737657551305e-114
S-VLDL-FC	-0.0567084813328232	0.00439039593597915	3.75994102350121e-38	0.0280953623207897	0.000580492903201379	0	-0.0246532914232406	0.000951760994815504	1.06938890326268e-147
VLDL-FC	0.10224132574225	0.00433956276377293	1.43235031943982e-122	0.042138190443747	0.000573771801928688	0	-0.0128292569250557	0.000940741252802685	2.50384643764642e-42
XL-HDL-FC	-0.597981398830304	0.00400768061828544	0	-0.0626166315992974	0.000529888879596017	0	0.0138035433549203	0.000868796613494668	8.27948699307884e-57
XL-VLDL-FC	0.334525256901979	0.00414832411909577	0	0.0601438747800728	0.000548472370522245	0	-0.00814677694487201	0.00089936137204031	1.33487787550261e-19
XS-VLDL-FC	-0.356654836330219	0.00431415278590566	0	0.0143851915516017	0.000570397475546486	3.99299854994221e-140	-0.0175233653732615	0.000935313215007265	2.96614036703675e-78
XXL-VLDL-FC %	-0.350146442281403	0.0042610936935476	0	-0.0354490388755114	0.000563382245943421	0	-0.01464342100691	0.000923809943630108	1.49179496382215e-56
IDL-FC %	-0.178808522620699	0.00430582710322101	0	-0.0277244088913694	0.000569296692004224	0	-0.0226491394627997	0.000933508197562274	7.45650672174989e-130
L-HDL-FC %	-0.657488024103074	0.0040370114072381	0	-0.0500133640203997	0.00053375511478497	0	0.00179702892829551	0.000875228649912594	0.0400533961416693
L-LDL-FC %	-0.430311360051665	0.00405058020932231	0	-0.0557560128694982	0.000535549119503652	0	-0.0132130438483754	0.000878170381587616	3.89863330670056e-51
L-VLDL-FC %	0.0879878798550269	0.00436466880791565	2.73706134628979e-90	0.0276831001634429	0.000577076472063086	0	-0.0282958099983426	0.000946265145849838	4.79781171768917e-196
M-HDL-FC %	-0.815914436296459	0.00378635765592433	0	-0.0629092565587147	0.000500614826510359	0	0.00357004505019529	0.000820886632457665	1.36818362114958e-05
M-LDL-FC %	-0.400093444675458	0.00403354473176485	0	-0.0614307590939089	0.000533295299744277	0	-0.00920867888054828	0.000874474721924058	6.34405132704113e-26
M-VLDL-FC %	-0.508257441180016	0.00410811088105038	0	-0.0426722589387815	0.000543154066555722	0	-0.0171838086817123	0.000890640704204582	7.17499364377582e-83
S-HDL-FC %	-0.518763911360755	0.00412435824625861	0	-0.0546702005511636	0.000545302212684002	0	0.0128462441783924	0.000894163141940448	8.8110483898902e-47
S-LDL-FC %	-0.240943220084433	0.00415489304608086	0	-0.045878792920985	0.000549339311631389	0	-0.0164014512379597	0.000900778514493474	5.09136658933494e-74
S-VLDL-FC %	-0.382273863146782	0.0041626929403235	0	-0.0391988361569807	0.000550351233745448	0	-0.0163208261902773	0.000902479228051645	4.81609786237519e-73
XL-HDL-FC %	0.76252807172719	0.00386799717952897	0	0.0608924164548048	0.000511394119712635	0	-0.00219774592149543	0.000838588015258336	0.00877379908066428
XL-VLDL-FC %	-0.399193981810086	0.00420159379858947	0	-0.0418057338262733	0.000555492890230044	0	-0.0125550847024033	0.000910873160564244	3.3452706195352e-43
XS-VLDL-FC %	-0.135977725665653	0.00436224525421754	8.15295853510256e-213	-0.00778255812968956	0.000576732625836198	1.76153590649055e-41	-0.0283859650897872	0.000945701158260334	1.63543310856641e-197
Glucose	-0.0605760289337571	0.00435831017522365	6.72667331298709e-44	0.0199534193066151	0.000576211200117569	5.34643739958759e-262	0.0120207088530245	0.000944853840280106	4.59153736195904e-37
Glutamine	0.111307650419479	0.00432172560512684	4.79086460268112e-146	-0.0251041438315837	0.000571368329913833	0	-0.0215114330130807	0.000936913699578738	1.6460892962769e-116
Glycine	-0.597777307580911	0.00413216619620013	0	-0.0284678409248303	0.000546286533093945	0	-0.0118036784594179	0.000895795390728149	1.23917798131806e-39
Glycoprotein acetyls	-0.118931399964113	0.00413720472389584	2.27608748197861e-181	0.073469442372508	0.000546952643723599	0	-0.0186465945163323	0.000896887672517304	6.6477302332501e-96
HDL-C	-0.763412544430008	0.00389985283763903	0	-0.0574824766985605	0.00051557391089679	0	0.000625029681596375	0.000845433128921019	0.459724996435544
Histidine	0.232340913971792	0.00437778500628131	0	-0.00346957685102502	0.000578758181583132	2.03992583522703e-09	0.00142057876173186	0.000949042086891818	0.134432423921509
Isoleucine	0.361340062332408	0.00426597747897338	0	0.0363808448955017	0.000563992969082144	0	0.00068504420539768	0.000924936303403203	0.458912998741247
LDL-C	-0.172971969996127	0.00441295498874126	0	0.00631187876219363	0.000583424455190746	2.85604624262795e-27	-0.0184314895822214	0.000956803521464753	1.28402086013654e-82
Lactate	0.153392997458033	0.00438381185969629	1.91277535091535e-267	0.0161572830322996	0.000579569760143025	1.02567331701071e-170	-0.000232948450984489	0.000950514564611828	0.806397713082148
Leucine	0.500366801435808	0.00419481949032847	0	0.0371232995848983	0.000554583682800062	0	-0.00107996208425757	0.000909536528730275	0.235080609679007
LA	-0.325668601237454	0.0043332973540853	0	-0.00480087722392058	0.000572876253202614	5.31174789378929e-17	-0.0137881410656085	0.000939538361818889	9.80279568591085e-49
LA %	-0.193104306741262	0.00410665761990428	0	-0.0482651269228793	0.000542913730177959	0	-0.0230188334417202	0.000890398709684296	3.94952142277505e-147
MUFA	0.0477395623345446	0.00420161912606433	6.58528894446391e-30	0.0547845494045786	0.000555468808065293	0	0.00389543305558454	0.000910986710027644	1.90316314627326e-05
MUFA %	0.360659024594312	0.00402096777163012	0	0.0722503653149549	0.000531658113058713	0	0.00361323336995149	0.000871825791784082	3.40775007169772e-05
Omega-3	-0.312311056963174	0.00424209475057133	0	-0.00712652558171536	0.000560895838662914	5.6829417970547e-37	0.0109870266904274	0.000919770519135649	7.03629853377153e-33
Omega-3 %	-0.274282888794462	0.00425076293081033	0	-0.0234214268850016	0.000562040919449182	0	0.00908817588288791	0.000921640848578801	6.2242904946503e-23
Omega-6	-0.369521113204074	0.00432779806753492	0	0.00363321944021642	0.000572307717664909	2.18063847876066e-10	-0.0126215974520629	0.000938429658535042	3.2180855470001e-41
Omega-6/Omega-3	0.144277468702765	0.00429227867094866	5.05877584100763e-247	0.00455108338046808	0.000567610635112557	1.08068078342185e-15	-0.0168019613457524	0.000930727715262813	8.58536585347591e-73
Omega-6 %	-0.191424497666353	0.00407866561398428	0	-0.052376348249734	0.000539362459207174	0	-0.0183944667936484	0.00088440835724806	5.59784919214663e-96
Phenylalanine	0.062008358127892	0.00437372094011678	1.32715772295814e-45	0.0232418260649604	0.000578377770854587	0	0.00972679948647368	0.000948388769842074	1.12601028114677e-24
Phosphatidylcholines	-0.669544156796633	0.00411583642508707	0	-0.0194955019092601	0.000544275304560334	4.08986160500169e-280	0.00153939829455985	0.000892469615117992	0.0845515521573754
Phosphoglycerides	-0.578446924015988	0.00420519867433004	0	-0.00770931587098362	0.000556111998758454	1.11251193627416e-43	0.00262221502892664	0.000911828590130305	0.0040307667649151
XXL-VLDL-PL	0.359182313491707	0.00414085294399089	0	0.0590139154032279	0.000547602666505281	0	-0.00234340317934858	0.00089787627036615	0.00905646752319758
HDL-PL	-0.797452185278767	0.00393813243737211	0	-0.0427026860291692	0.000520794110036054	0	0.00805857683037377	0.000853919642378734	3.86814115165745e-21
IDL-PL	-0.495909790735185	0.00426709786472109	0	-0.00827428865111623	0.000564297790954201	1.17770460207737e-48	-0.0186858229552288	0.000925250417700311	1.31593951723762e-90
LDL-PL	-0.200978906936437	0.00439773569648474	0	0.00731194104898232	0.000581571991034974	3.07607983525729e-36	-0.0193961451611171	0.000953576295171542	6.95610170242976e-92
L-HDL-PL	-0.833495359591104	0.00379553484879198	0	-0.060447692802702	0.000502066349619521	0	0.00369159058467529	0.000823108369448677	7.29743316078885e-06
L-LDL-PL	-0.232926894528826	0.00439953713117507	0	0.00770439956437614	0.000581931562451217	5.39955555200385e-40	-0.0218417062354322	0.000954063083003043	7.56527679918647e-116
L-VLDL-PL	0.350884241186563	0.00415181276987686	0	0.0596226544354017	0.000549164791691178	0	-0.00728923432084332	0.000900342734514474	5.70716399255688e-16
M-HDL-PL	-0.657627438098772	0.00412878283835807	0	-0.0233179033026235	0.000546118597595688	0	0.00652895819036423	0.000895348571080672	3.06285262575681e-13
M-LDL-PL	-0.00731741974660863	0.00440480891485574	0.0966679216370873	0.0249784050999619	0.000582628867013658	0	-0.0183027170379725	0.000955206297400681	9.23739734617315e-82
M-VLDL-PL	0.0185020121618902	0.00439133071173986	2.51768983389956e-05	0.0342556221146022	0.000580846090425031	0	-0.0184291505985677	0.000952283477196039	2.30116295033733e-83
S-HDL-PL	-0.269691722192063	0.00432642573369853	0	0.0245502104337618	0.000572261038371529	0	-0.00619200260708566	0.000938208486667247	4.1266585930292e-11
S-LDL-PL	-0.0678158955291131	0.00440882541961402	2.3206633978449e-53	0.0134168444718119	0.000583159203808494	5.56111859498223e-117	-0.0105959272311665	0.000956075556271006	1.55026614844306e-28
S-VLDL-PL	0.0422623005138319	0.00435517325526756	2.93317062935255e-22	0.0389125204511657	0.00057604449095042	0	-0.0195476388816951	0.00094444694241725	4.57019378514745e-95
VLDL-PL	0.135223880531438	0.00430744612471969	8.20345818104502e-216	0.0452487980481847	0.000569731779834341	0	-0.00932775287190455	0.000934097011456002	1.77971385971509e-23
XL-HDL-PL	-0.718289987840258	0.00390564134765877	0	-0.0632500345232137	0.000516586379020824	0	0.00869537488722041	0.000846963097165716	1.0110765884209e-24
XL-VLDL-PL	0.366773106467056	0.00411515729697179	0	0.062507153479572	0.000544298366878492	0	-0.00657194174067049	0.000892397959596735	1.78657908117278e-13
XS-VLDL-PL	-0.26486066861216	0.00430731347237179	0	0.0242265271786837	0.000569714234343097	0	-0.0108090238228762	0.000934068244953033	5.84250635433334e-31
XXL-VLDL-PL %	0.14563579804579	0.00435001582131204	4.43143215063451e-245	0.0290280469815109	0.000575362334066323	0	-0.0206806870816317	0.000943328520153769	2.07396916673116e-106
IDL-PL %	0.123819831562519	0.00443801904151547	5.61208105793422e-171	0.00797112678091282	0.000587002231542907	5.53405446934341e-42	0.00597871408676722	0.000962412576601688	5.23424872565444e-10
L-HDL-PL %	0.368553758345817	0.00406475973740486	0	0.0654574487474723	0.00053763244686928	0	0.0184334311898113	0.000881468929165923	5.24089719278072e-97
L-LDL-PL %	0.19307315141052	0.00436645740568052	0	0.0265577686710968	0.0005775398068406	0	-0.0281443672161677	0.000946894682359941	1.00740988571291e-193
L-VLDL-PL %	0.350160431491011	0.00412002197977501	0	0.0641493318295636	0.00054494869761859	0	-0.0120764954894604	0.000893473767580422	1.30505904386748e-41
M-HDL-PL %	0.474954138524243	0.00401845206130488	0	0.0682183963264201	0.000531514207448577	0	0.00684427640416104	0.000871447172049177	4.051648722196e-15
M-LDL-PL %	-0.02282129783652	0.00438404593191014	1.93625769466702e-07	-0.0206803099892899	0.000579870722200607	1.03341575126683e-277	0.00354976226805715	0.000950730373589727	0.000188722184665272
M-VLDL-PL %	-0.464613153723915	0.00420184718371527	0	-0.0311699621235712	0.000555771586073679	0	-0.0163422311166791	0.000911218496517896	7.20225941242172e-72
S-HDL-PL %	-0.475105640444218	0.00428054123295747	0	-0.0154946921208871	0.000566180321720087	1.34035861910106e-164	0.0261163050393419	0.00092828419883884	8.07896375464204e-174
S-LDL-PL %	-0.225570633484674	0.00430981277262042	0	-0.0423249246801348	0.000570052021311722	0	0.0173793961292662	0.000934632066144871	4.08999816541924e-77
S-VLDL-PL %	-0.437265010703618	0.00411975137271718	0	-0.0421085245710104	0.000544912904857179	0	-0.0172779019888852	0.000893415083352844	2.98448646217658e-83
XL-HDL-PL %	-0.691557930668911	0.00396530139681848	0	-0.0570682402446702	0.00052448136567646	0	0.00960888937256318	0.000859916530287966	5.55944146000173e-29
XL-VLDL-PL %	0.0743840468133875	0.004360244632322	3.29002190073637e-65	0.0281678497089888	0.000576705198176072	0	-0.0237067503637373	0.000945546485255745	1.62716322389853e-138
XS-VLDL-PL %	0.2965493771336	0.00423252001485088	0	0.0402281207520897	0.000559810343477977	0	0.0159328919793403	0.00091784706860453	1.88537916288736e-67
PUFA	-0.430148103892447	0.00429927907784879	0	-0.00335735322746694	0.000568643352359888	3.55033718409488e-09	-0.00697796977388643	0.000932325040023967	7.21149035961582e-14
PUFA/MUFA	-0.382397318851535	0.00395159063146193	0	-0.074832584779311	0.000522656404280875	0	-0.00656518668688237	0.000856926667686694	1.84836572420364e-14
PUFA %	-0.290670364232579	0.00401221084322581	0	-0.0621339085792695	0.000530674325382061	0	-0.0128738224479521	0.000870072532455095	1.64242943796672e-49
Pyruvate	-0.177932631532399	0.0043927960700258	0	0.0160444489983057	0.000581011032697367	1.5052845855219e-167	-0.000838341598062666	0.000952605586907813	0.37883265676469
Remnant-C	-0.238875706873522	0.00440864921177221	0	0.0166652328775905	0.000583102710721695	2.66446397596091e-179	-0.019353218455787	0.000956031914298642	5.00003845880993e-91
SFA	-0.151338317075264	0.00429539044775605	4.10743614007296e-271	0.0319289510501326	0.000568125409206617	0	0.00953868960858062	0.000931469132891898	1.32383875141241e-24
SFA %	-0.0306114035146945	0.00427500675887259	8.06213522496014e-13	0.0196248055251083	0.000565439860610045	3.58954633253448e-263	0.021316585930863	0.000927046174527272	7.51470308733699e-117
Sphingomyelins	-0.683632395329763	0.00409837857503274	0	-0.0229044269186258	0.000542094959827248	0	-0.0101355978119132	0.000888762744393756	4.0700765353238e-30
Total-C	-0.481476316497728	0.00428228359978733	0	-0.0115775702076361	0.000566420186299419	9.14828723540415e-93	-0.0149803604376742	0.000928643866041329	1.66702511646772e-58
non-HDL-C	-0.248511629160204	0.00440113918787157	0	0.00967540000238165	0.000582142688143288	5.45382307548147e-62	-0.0200531659652309	0.000954401212766612	6.56808388293913e-98
Total cholines	-0.616173157796319	0.00418063114128413	0	-0.0150196744465231	0.000552975888022222	3.5936536316979e-162	3.68906235415381e-05	0.000906583332416949	0.967541536540107
Total BCAA	0.424723282125379	0.00420012604293738	0	0.0445005409670432	0.000555554496416337	0	0.000274990594778436	0.000910810864650399	0.762714544990221
Total-P	-0.661053395696283	0.00411114291724566	0	-0.0273346863927473	0.000543784617351317	0	-0.00422887298500119	0.000891514587152524	2.1022880006305e-06
Total-CE	-0.499464272333111	0.00427369226732375	0	-0.0136624851347553	0.000565283659034094	7.1075073308692e-129	-0.0134431842407091	0.000926762520890985	1.18021313888097e-47
Total fatty acids	-0.206487977774297	0.00430684687200228	0	0.0297864512514198	0.000569658819843131	0	0.00218563251641381	0.000933936943985073	0.01927253076167
Total-FC	-0.361438846533811	0.00435673141913399	0	-0.0014483350709673	0.000576281419549968	0.0119634613576248	-0.0129080584672936	0.000944901881965878	1.81845098154486e-42
XXL-VLDL-L	0.342588393002788	0.00416838475151845	0	0.0560570994133894	0.000551368090143363	0	0.000430196685408092	0.000904052652676618	0.634179206896341
HDL-L	-0.80961861988568	0.00389684082702294	0	-0.0484169531095303	0.000515449943435678	0	0.00538332758353316	0.000845159335506472	1.89920394280726e-10
IDL-L	-0.492451346136552	0.00427932406310919	0	-0.00829491226997048	0.000566042454435509	1.33988923242912e-48	-0.0179926430013172	0.000928113526350334	1.19867169963597e-83
LDL-L	-0.217900500942734	0.00439826403999379	0	0.0057556039277136	0.000581772958052262	4.50837415222876e-23	-0.0171850303126741	0.000953914986176969	1.68263633997905e-72
L-HDL-L	-0.828757892707081	0.00377542687440491	0	-0.0634498483999312	0.000499388222412326	0	0.000318079383095489	0.000818831302978165	0.697679509541894
L-LDL-L	-0.250154429453461	0.00439801597254174	0	0.00442925247845822	0.000581737822778444	2.67222786771094e-14	-0.0170700937050805	0.00095386109873858	1.44239992357906e-71
L-VLDL-L	0.349470849934525	0.00416291875441679	0	0.0585317833826604	0.00055067935101522	0	-0.00667299700853029	0.000902870929951441	1.46428241614607e-13
Total-L	-0.35298024649808	0.00434223698810726	0	0.0067374435059997	0.000574387581069091	9.1811094516615e-32	-0.0048502354062968	0.000941783865917092	2.60655260709006e-07
M-HDL-L	-0.679709456520177	0.00409987920650969	0	-0.0299740138714809	0.000542327151594777	0	0.00510401957399711	0.000889216599101809	9.48623040803954e-09
M-LDL-L	-0.000450031174439317	0.00440674249342583	0.918658890959753	0.0267023888577603	0.000582924511670673	0	-0.017782589976024	0.000955771162678294	3.35941678820279e-77
M-VLDL-L	0.120323662582835	0.00434763735910593	2.80782236774643e-168	0.0423046660049368	0.000575080743778436	0	-0.0143022448989052	0.000942989877598159	6.25087234916703e-52
S-HDL-L	-0.198826242193231	0.00434542444777901	0	0.0285007682814783	0.000574788295126585	0	-0.0105696409052163	0.000942509119097228	3.53531986003051e-29
S-LDL-L	-0.00872288759382219	0.00440889316440434	0.0478764153840258	0.0222895244161259	0.000583183579836136	1.73062302556564e-318	-0.0135867819414968	0.000956275287377371	8.59059569742969e-46
S-VLDL-L	0.156181440334575	0.00428371858128754	4.21120314344791e-290	0.0484807987659314	0.000566610528550699	0	-0.0127485422038861	0.00092911446882326	7.92147699996013e-43
VLDL-L	0.206470270244289	0.00426793670726144	0	0.0493238449614311	0.000564567383567924	0	-0.00577006215917006	0.000925706184411954	4.58045149173104e-10
XL-HDL-L	-0.714037379568567	0.00391577481380342	0	-0.0642851411987291	0.00051800142196694	0	0.00808195240693063	0.000849391794358948	1.83603532639514e-21
XL-VLDL-L	0.376414984392263	0.00410475177984277	0	0.0636739360393874	0.000542996616222031	0	-0.00554858289268052	0.000890397894968361	4.6265839173589e-10
XS-VLDL-L	-0.33995002884787	0.00432994961278924	0	0.0190245720726604	0.000572774098606231	2.90813498666928e-241	-0.0121119360144981	0.000939293540177069	4.98713788524585e-38
Total-PL	-0.536688967475484	0.004252013080416	0	-0.00614562904446513	0.000562464503559968	8.78837315502163e-28	-0.000606404398737608	0.00092238681193576	0.510905459973017
Total triglycerides	0.324151993384798	0.00411263221658396	0	0.0591762973953757	0.000544026933661105	0	0.00310968293422126	0.000892150999344537	0.000491134603037553
XXL-VLDL-TG	0.387195539394459	0.00413933569353884	0	0.0584359728450091	0.000547559321173724	0	0.00450956670738106	0.00089794376961833	5.11514480245132e-07
HDL-TG	-0.00780982535628895	0.00425264899732818	0.0662909096694812	0.0373522897288234	0.000562548623877462	0	0.00952775430376144	0.000922524761034736	5.34470038580299e-25
IDL-TG	-0.0947965654947196	0.00424977670353478	4.35279197527211e-110	0.0382995785553093	0.000562150043830194	0	0.010040719921541	0.000921907730860696	1.29136579021611e-27
LDL-TG	0.0112660901666982	0.00423987790766102	0.0078805058724471	0.0396838432478021	0.000560805399865395	0	0.0135887977202672	0.000919822121641188	2.30999053125528e-49
L-HDL-TG	-0.405925205019648	0.00424052419068453	0	-0.0105210575007357	0.000560914151404908	1.97647969098859e-78	0.0192199276335126	0.00091996557181762	7.99702166261432e-97
L-LDL-TG	-0.0228434569636554	0.00424080096357901	7.1885923190489e-08	0.0402913345935469	0.000561016158814801	0	0.0129808564533528	0.000920086211831879	3.54525233720413e-45
L-VLDL-TG	0.397526411247892	0.00412264825023012	0	0.0593912195832789	0.000545393904469935	0	-0.00157920917430486	0.000894443744140619	0.0774683588689352
M-HDL-TG	-0.00727378238377214	0.00425221016550768	0.0871585967210513	0.0417335756686351	0.00056258677980204	0	0.00611447323538601	0.000922590566049897	3.42252327562739e-11
M-LDL-TG	0.137342779844327	0.00419617291725679	2.34157322159043e-234	0.0464063140010225	0.000555069597360705	0	0.0125553811898614	0.00091057510421889	3.12975164595446e-43
M-VLDL-TG	0.337067891235172	0.00416727782315243	0	0.0569471417938003	0.000551280109354282	0	-0.0042527856786726	0.00090432115857761	2.56863105451001e-06
S-HDL-TG	0.337108059764046	0.00407730932133992	0	0.0659747401101609	0.000539408390397896	0	-0.000568546617695147	0.000884795542787979	0.52050127617343
S-LDL-TG	0.237815752734004	0.00416696039880164	0	0.0509363141547075	0.000551270591218795	0	0.00949933417394241	0.00090424931914243	8.29877805118948e-26
S-VLDL-TG	0.297978824960835	0.00415455521423122	0	0.0545570647605163	0.000549681580865908	0	0.000435332984654318	0.000901600348417389	0.629206500636081
VLDL-TG	0.359673391652319	0.00413243235312343	0	0.0588542446486916	0.000546787426683147	0	0.000835541678375116	0.000896809540656956	0.35150178207601
XL-HDL-TG	-0.169535573088911	0.00433400560146504	0	0.00582574271274564	0.000573445827190776	3.0563227184943e-24	0.0213401947221468	0.00094052996898686	7.87493204276869e-114
XL-VLDL-TG	0.437022314712115	0.00404410334445576	0	0.0665221465507659	0.000535050042724393	0	-0.00147694536283002	0.000877572440234817	0.0923786230761793
XS-VLDL-TG	0.0896292977019125	0.00420665054935724	1.27200637077518e-100	0.0480510512436692	0.000556562332178939	0	0.00651319797699288	0.000912829094257979	9.69824984003984e-13
TG/PG	0.595757760912449	0.00392857248201908	0	0.0646645337149059	0.000519874913215401	0	0.00592812445446372	0.000852583905455841	3.58346842331415e-12
XXL-VLDL-TG %	0.190952915507214	0.00438047540993841	0	0.0154530695392319	0.000579668594316593	2.65916817661209e-156	0.0240162507624977	0.000950648037193223	1.3451485259714e-140
IDL-TG %	0.367225579616554	0.00412794853069511	0	0.0464760510548056	0.000546215077356752	0	0.0235872809566487	0.000895767329534432	1.49513015402237e-152
L-HDL-TG %	0.495492023936917	0.00404532625737805	0	0.0542804310120333	0.000535282399520367	0	0.016324696530201	0.000877838246218846	3.97878574790102e-77
L-LDL-TG %	0.226108052989285	0.0042026395308698	0	0.0374239533745764	0.000556098279662912	0	0.0305964377459773	0.000911975321777852	4.32649128609916e-246
L-VLDL-TG %	0.113346582586796	0.00441198063155218	2.54485879863547e-145	-0.0103779507090839	0.000583796271406038	1.21274126360075e-70	0.0326296629122713	0.000957400626726935	7.27758015109884e-254
M-HDL-TG %	0.407951487144533	0.00410779341800142	0	0.0578752537344283	0.000543562807418038	0	0.00740037920600456	0.000891408982302504	1.03087714978177e-16
M-LDL-TG %	0.176509887163556	0.00426843774075617	0	0.0271840539276632	0.000564803082346979	0	0.0345958334765143	0.000926248488841249	2.72704671705435e-304
M-VLDL-TG %	0.528207499946247	0.00406368685816277	0	0.0499493106694236	0.000537749955977811	0	0.0161656608507385	0.000882009899443871	5.6693583885697e-75
S-HDL-TG %	0.481101433313875	0.00404350912136922	0	0.0628261203190961	0.000535078578620396	0	0.00510958939946112	0.000877632224332065	5.82290975467519e-09
S-LDL-TG %	0.306104223378188	0.00417344110474786	0	0.0433458411014913	0.000552262769102852	0	0.0220776439509411	0.000905824786070929	5.11949145409723e-131
S-VLDL-TG %	0.373336283805628	0.00422323880636036	0	0.0326207727322074	0.000558849732331174	0	0.0246057727425818	0.000916628725214049	1.89364199377993e-158
XL-HDL-TG %	0.531959161598133	0.00397176160444818	0	0.0641024933080796	0.000525568425454743	0	0.00783253859198446	0.000862035628109011	1.0354727303762e-19
XL-VLDL-TG %	0.399616194764203	0.00419340649127042	0	0.0424558093347053	0.000554930356288951	0	0.0163481209770898	0.000910155749319855	4.40793936990645e-72
XS-VLDL-TG %	0.455812989717168	0.00409983631496728	0	0.0454455240580907	0.000542539264883807	0	0.0215334010731088	0.000889845776728027	3.48251129300166e-129
Tyrosine	0.00657814916856908	0.00434653259151684	0.130173419147861	0.0320304121728298	0.000575043740719453	0	0.020140034339437	0.000943419713124662	5.28075798054486e-101
VLDL-C	0.0529529423678951	0.00441610986127592	4.07318833879641e-33	0.0411384126009676	0.000584358071764222	0	-0.01748730552694	0.000958823155591139	2.94567371027907e-74
Valine	0.454279967516949	0.00426238584482833	0	0.0549948475839945	0.000564159225727264	0	0.00324133819082576	0.000925363961373386	0.000460551474222721
