## Supplementary Tables 1-13 for "Pleiotropic and sex-specific genetic architecture of circulating metabolic markers": Table13a_locusListMOSTest_ukbnmr_interactions.txt

locusnum	CHR	LEAD_SNP	LEAD_BP	MinBP	MaxBP	STAT_INV	trait
1	1	rs1168041	62960250	62900811	63203221	0.00648947	MOSTest
2	1	rs583104	109821307	109776285	109822166	0.00601971	MOSTest
3	1	rs4846910	230291441	230278291	230326412	0.0108652	MOSTest
4	2	rs10184054	21203877	21121464	21470987	0.00628417	MOSTest
5	2	rs1260326	27730940	27387429	28113911	0.00431987	MOSTest
6	2	rs1047891	211540507	211244863	211904894	0.000304407	MOSTest
7	2	rs2972145	227101309	227020653	227181683	0.0110368	MOSTest
8	4	rs34168560	69325415	69303321	69349677	0.0118598	MOSTest
9	5	rs9686661	55861786	55856375	55861894	0.0102524	MOSTest
10	6	rs55730499	161005610	160710113	161123451	0.00446765	MOSTest
11	7	rs13226650	73017005	72822848	73058017	0.00690219	MOSTest
12	7	rs200015011	130426554	130422934	130466854	0.0127239	MOSTest
13	8	rs1011685	19830769	19634383	19974789	0.00235962	MOSTest
14	8	rs56116731	126492926	126447308	126507389	0.00555348	MOSTest
15	9	rs1755618	6664708	6649604	6683701	0.0113333	MOSTest
16	9	rs2740488	107661742	107638969	107672526	0.0116159	MOSTest
17	10	rs10761716	64882300	64874754	65365385	0.0104914	MOSTest
18	11	rs174566	61592362	61481639	61678754	0.00265654	MOSTest
19	11	rs964184	116648917	116518438	117091609	0.00188977	MOSTest
20	12	rs10778215	103537266	103441358	103556972	0.00878216	MOSTest
21	12	rs825453	124508758	124501208	124576837	0.0113065	MOSTest
22	12	rs3741521	125264293	125259562	125265201	0.0115474	MOSTest
23	15	rs261290	58678720	58545064	58743709	0.00254257	MOSTest
24	16	rs35574015	15146061	15072433	15147954	0.010884	MOSTest
25	16	rs183130	56991363	56742475	57018856	0.00137028	MOSTest
26	16	rs2966092	81537760	81504448	81549708	0.00910895	MOSTest
27	19	rs12976739	8461663	8423031	8475448	0.0126507	MOSTest
28	19	rs151113958	11191201	11185919	11210912	0.0105113	MOSTest
29	19	rs58542926	19379549	19325963	19793545	0.0051126	MOSTest
30	19	rs1065853	45413233	45216443	45506732	0.000880045	MOSTest
31	20	rs6065906	44554015	44224606	44777866	0.00182925	MOSTest
