## Supplementary Tables 1-13 for "Pleiotropic and sex-specific genetic architecture of circulating metabolic markers": Table13b_locusLists_ukbnmr_interactions.txt

locusnum	CHR	LEAD_SNP	LEAD_BP	MinBP	MaxBP	PVAL	trait
1	11	rs964184	116648917	116623213	116657561	1.00295e-12	Apolipoprotein_B_to_Apolipoprotein_A1_ratio
2	19	rs1065853	45413233	45384405	45416831	4.57903e-13	Apolipoprotein_B_to_Apolipoprotein_A1_ratio
1	11	rs964184	116648917	116586283	116663707	4.32412e-14	Apolipoprotein_B
2	19	rs200210321	19393890	19329924	19746151	2.10996e-12	Apolipoprotein_B
3	19	rs7412	45412079	45384405	45424514	1.89806e-11	Apolipoprotein_B
1	19	rs1065853	45413233	45412079	45429543	1.71601e-24	Average_Diameter_for_HDL_Particles
1	19	rs1065853	45413233	45412079	45416831	7.43133e-19	Average_Diameter_for_LDL_Particles
1	12	rs825452	124509177	124503803	124576837	9.34568e-11	Average_Diameter_for_VLDL_Particles
2	16	rs12443634	81524274	81516383	81549708	1.89351e-12	Average_Diameter_for_VLDL_Particles
3	19	rs7412	45412079	45412079	45416831	1.38668e-14	Average_Diameter_for_VLDL_Particles
1	16	rs2925979	81534790	81524274	81549708	4.46825e-12	Cholesterol_in_Chylomicrons_and_Extremely_Large_VLDL
1	11	rs964184	116648917	116527282	116893550	1.26491e-16	Cholesterol_in_IDL
2	16	rs12720908	57001254	56995236	57006829	1.84785e-11	Cholesterol_in_IDL
3	19	rs429358	45411941	45384405	45428234	1.49227e-22	Cholesterol_in_IDL
1	16	rs2966092	81537760	81504448	81549708	4.83761e-12	Cholesterol_in_Large_HDL
2	19	rs1065853	45413233	45385759	45429543	9.48898e-39	Cholesterol_in_Large_HDL
1	11	rs964184	116648917	116586283	116663707	1.35645e-13	Cholesterol_in_Large_LDL
2	19	rs200210321	19393890	19329924	19746151	3.9884e-11	Cholesterol_in_Large_LDL
3	19	rs429358	45411941	45392254	45424514	1.66829e-13	Cholesterol_in_Large_LDL
1	7	rs4731702	130433384	130422934	130466854	6.72049e-11	Cholesterol_in_Large_VLDL
2	11	rs964184	116648917	116623213	116657561	7.11318e-12	Cholesterol_in_Large_VLDL
3	12	rs825452	124509177	124503803	124576837	3.3947e-10	Cholesterol_in_Large_VLDL
4	16	rs2966092	81537760	81524274	81549708	1.91638e-11	Cholesterol_in_Large_VLDL
5	19	rs1065853	45413233	45412079	45416831	1.08226e-14	Cholesterol_in_Large_VLDL
1	16	rs1864163	56997233	56985514	57006829	2.5663e-13	Cholesterol_in_Medium_LDL
2	19	rs200210321	19393890	19329924	19746151	4.11958e-14	Cholesterol_in_Medium_LDL
1	8	rs35617716	19870263	19815556	19934339	3.08742e-12	Cholesterol_in_Medium_VLDL
2	11	rs964184	116648917	116566672	116990851	4.05341e-28	Cholesterol_in_Medium_VLDL
3	16	rs247616	56989590	56985514	57001274	2.89431e-10	Cholesterol_in_Medium_VLDL
4	19	rs429358	45411941	45384405	45424514	9.37324e-16	Cholesterol_in_Medium_VLDL
1	8	rs7841189	19845376	19818773	19912370	1.1585e-10	Cholesterol_in_Small_HDL
2	15	rs1077835	58723426	58722590	58735222	2.69613e-19	Cholesterol_in_Small_HDL
3	16	rs821840	56993886	56985139	57015091	1.13433e-28	Cholesterol_in_Small_HDL
4	20	rs6073958	44551855	44534651	44590298	2.7221e-13	Cholesterol_in_Small_HDL
1	16	rs1864163	56997233	56997233	57001254	1.38145e-11	Cholesterol_in_Small_LDL
2	19	rs200210321	19393890	19329924	19746151	1.21607e-15	Cholesterol_in_Small_LDL
3	19	rs7412	45412079	45384405	45416831	1.70277e-11	Cholesterol_in_Small_LDL
1	8	rs15285	19824667	19815556	19934339	8.93585e-11	Cholesterol_in_Small_VLDL
2	11	rs964184	116648917	116586283	116893550	1.76827e-20	Cholesterol_in_Small_VLDL
3	19	rs1065853	45413233	45384405	45416831	1.0796e-18	Cholesterol_in_Small_VLDL
1	1	rs12740374	109817590	109814880	109822166	1.04413e-10	Cholesterol_in_Very_Large_HDL
2	16	rs12446515	56987015	56985139	57007451	8.296e-14	Cholesterol_in_Very_Large_HDL
3	16	rs2925979	81534790	81524274	81549708	2.46983e-12	Cholesterol_in_Very_Large_HDL
4	19	rs1065853	45413233	45223276	45429543	1.69431e-50	Cholesterol_in_Very_Large_HDL
1	7	rs17789506	130445574	130422934	130466854	5.22027e-11	Cholesterol_in_Very_Large_VLDL
2	11	rs964184	116648917	116623213	116657561	2.08939e-10	Cholesterol_in_Very_Large_VLDL
3	12	rs825452	124509177	124503803	124576837	3.45493e-11	Cholesterol_in_Very_Large_VLDL
4	16	rs2966092	81537760	81524274	81549708	2.03591e-10	Cholesterol_in_Very_Large_VLDL
5	19	rs1065853	45413233	45412079	45416831	1.20169e-15	Cholesterol_in_Very_Large_VLDL
1	8	rs78299715	19905904	19815256	19939049	2.14577e-13	Cholesterol_in_Very_Small_VLDL
2	11	rs964184	116648917	116566672	116990851	1.81128e-23	Cholesterol_in_Very_Small_VLDL
3	19	rs429358	45411941	45384405	45424514	1.05131e-11	Cholesterol_in_Very_Small_VLDL
1	8	rs115849089	19912370	19818773	19934339	4.92854e-13	Cholesterol_to_Total_Lipids_in_Chylomicrons_and_Extremely_Large_VLDL_percentage
2	16	rs56156922	56987369	56985514	57006829	4.66812e-16	Cholesterol_to_Total_Lipids_in_Chylomicrons_and_Extremely_Large_VLDL_percentage
3	20	rs12185764	44550020	44534651	44590298	2.79007e-15	Cholesterol_to_Total_Lipids_in_Chylomicrons_and_Extremely_Large_VLDL_percentage
1	16	rs11076175	57006378	56985139	57007451	4.67035e-21	Cholesterol_to_Total_Lipids_in_IDL_percentage
2	19	rs429358	45411941	45386467	45428234	7.56788e-34	Cholesterol_to_Total_Lipids_in_IDL_percentage
1	16	rs2966092	81537760	81504448	81549708	1.08886e-12	Cholesterol_to_Total_Lipids_in_Large_HDL_percentage
2	19	rs1065853	45413233	45412079	45429543	1.09137e-29	Cholesterol_to_Total_Lipids_in_Large_HDL_percentage
1	11	rs964184	116648917	116527282	116664040	3.13441e-17	Cholesterol_to_Total_Lipids_in_Large_LDL_percentage
2	19	rs5117	45418790	45388241	45424514	4.62929e-20	Cholesterol_to_Total_Lipids_in_Large_LDL_percentage
1	2	rs10184054	21203877	21121464	21237544	2.22859e-11	Cholesterol_to_Total_Lipids_in_Large_VLDL_percentage
2	8	rs115849089	19912370	19815256	19934339	6.02167e-15	Cholesterol_to_Total_Lipids_in_Large_VLDL_percentage
3	16	rs56156922	56987369	56985139	57006829	2.52147e-28	Cholesterol_to_Total_Lipids_in_Large_VLDL_percentage
4	19	rs1065853	45413233	45326217	45425460	2.06332e-47	Cholesterol_to_Total_Lipids_in_Large_VLDL_percentage
1	16	rs2966092	81537760	81504448	81549708	1.41953e-13	Cholesterol_to_Total_Lipids_in_Medium_HDL_percentage
2	19	rs72654473	45414399	45412079	45416831	1.59689e-12	Cholesterol_to_Total_Lipids_in_Medium_HDL_percentage
1	1	rs1168041	62960250	62900811	63199936	2.93891e-13	Cholesterol_to_Total_Lipids_in_Medium_LDL_percentage
2	8	rs11991231	19907912	19815256	19934339	1.07186e-14	Cholesterol_to_Total_Lipids_in_Medium_LDL_percentage
3	8	rs10808546	126495818	126475770	126506694	2.53472e-12	Cholesterol_to_Total_Lipids_in_Medium_LDL_percentage
4	11	rs964184	116648917	116566672	116664040	1.17779e-19	Cholesterol_to_Total_Lipids_in_Medium_LDL_percentage
5	16	rs247616	56989590	56985139	57006829	3.16578e-31	Cholesterol_to_Total_Lipids_in_Medium_LDL_percentage
6	19	rs429358	45411941	45392254	45424514	4.79633e-10	Cholesterol_to_Total_Lipids_in_Medium_LDL_percentage
1	16	rs12443634	81524274	81516383	81549708	4.24242e-11	Cholesterol_to_Total_Lipids_in_Medium_VLDL_percentage
2	19	rs429358	45411941	45384405	45424514	5.08255e-14	Cholesterol_to_Total_Lipids_in_Medium_VLDL_percentage
1	8	rs2954033	126493746	126477153	126507389	2.47603e-11	Cholesterol_to_Total_Lipids_in_Small_HDL_percentage
2	12	rs7958371	103456084	103441358	103536162	1.20423e-10	Cholesterol_to_Total_Lipids_in_Small_HDL_percentage
3	16	rs173539	56988044	56985139	57007451	5.09661e-16	Cholesterol_to_Total_Lipids_in_Small_HDL_percentage
1	1	rs12239736	63085997	62900811	63199936	4.52484e-11	Cholesterol_to_Total_Lipids_in_Small_LDL_percentage
2	8	rs17411113	19855006	19763992	19939049	2.44668e-27	Cholesterol_to_Total_Lipids_in_Small_LDL_percentage
3	8	rs10808546	126495818	126475770	126506694	1.00378e-10	Cholesterol_to_Total_Lipids_in_Small_LDL_percentage
4	11	rs964184	116648917	116536418	116990851	4.38352e-32	Cholesterol_to_Total_Lipids_in_Small_LDL_percentage
5	16	rs247616	56989590	56963142	57018102	4.26101e-56	Cholesterol_to_Total_Lipids_in_Small_LDL_percentage
6	19	rs429358	45411941	45384405	45428234	7.61107e-24	Cholesterol_to_Total_Lipids_in_Small_LDL_percentage
1	16	rs56156922	56987369	56985139	57007451	1.17227e-24	Cholesterol_to_Total_Lipids_in_Small_VLDL_percentage
2	19	rs1065853	45413233	45324138	45428234	2.60912e-29	Cholesterol_to_Total_Lipids_in_Small_VLDL_percentage
1	8	rs4871603	126480367	126474356	126507389	2.71353e-11	Cholesterol_to_Total_Lipids_in_Very_Large_HDL_percentage
2	11	rs964184	116648917	116623213	116657561	1.77281e-11	Cholesterol_to_Total_Lipids_in_Very_Large_HDL_percentage
3	16	rs12446515	56987015	56985139	57015091	3.67977e-18	Cholesterol_to_Total_Lipids_in_Very_Large_HDL_percentage
4	19	rs157580	45395266	45384405	45428234	4.27986e-12	Cholesterol_to_Total_Lipids_in_Very_Large_HDL_percentage
1	19	rs1065853	45413233	45412079	45416831	3.75777e-15	Cholesterol_to_Total_Lipids_in_Very_Large_VLDL_percentage
1	16	rs1532624	57005479	56985514	57005479	1.47154e-13	Cholesterol_to_Total_Lipids_in_Very_Small_VLDL_percentage
2	16	rs2966092	81537760	81524274	81549708	4.59329e-10	Cholesterol_to_Total_Lipids_in_Very_Small_VLDL_percentage
3	19	rs429358	45411941	45324138	45428234	1.07081e-27	Cholesterol_to_Total_Lipids_in_Very_Small_VLDL_percentage
1	16	rs2925979	81534790	81524274	81549708	2.26949e-12	Cholesteryl_Esters_in_Chylomicrons_and_Extremely_Large_VLDL
1	16	rs2966092	81537760	81504448	81549708	5.34074e-12	Cholesteryl_Esters_in_HDL
2	19	rs7412	45412079	45412079	45429543	1.66858e-17	Cholesteryl_Esters_in_HDL
1	11	rs964184	116648917	116623213	116893550	3.14156e-14	Cholesteryl_Esters_in_IDL
2	16	rs5817082	56997349	56997233	57006829	9.25951e-12	Cholesteryl_Esters_in_IDL
3	19	rs429358	45411941	45384405	45428234	1.32684e-22	Cholesteryl_Esters_in_IDL
1	16	rs2925979	81534790	81510699	81549708	1.39988e-12	Cholesteryl_Esters_in_Large_HDL
2	19	rs1065853	45413233	45385759	45429543	1.43696e-40	Cholesteryl_Esters_in_Large_HDL
1	11	rs964184	116648917	116586283	116663707	1.3824e-14	Cholesteryl_Esters_in_Large_LDL
2	19	rs200210321	19393890	19329924	19746151	1.87825e-11	Cholesteryl_Esters_in_Large_LDL
3	19	rs429358	45411941	45392254	45424514	2.09927e-11	Cholesteryl_Esters_in_Large_LDL
1	7	rs4731702	130433384	130422934	130466854	1.74529e-10	Cholesteryl_Esters_in_Large_VLDL
2	11	rs964184	116648917	116586283	116663707	1.51768e-16	Cholesteryl_Esters_in_Large_VLDL
3	12	rs825452	124509177	124503803	124576837	3.92371e-10	Cholesteryl_Esters_in_Large_VLDL
4	19	rs1065853	45413233	45412079	45416831	6.00051e-17	Cholesteryl_Esters_in_Large_VLDL
1	11	rs964184	116648917	116623213	116657561	4.5477e-14	Cholesteryl_Esters_in_LDL
2	19	rs200210321	19393890	19329924	19746151	1.46203e-11	Cholesteryl_Esters_in_LDL
1	19	rs59325138	45416291	45416291	45429543	4.68786e-10	Cholesteryl_Esters_in_Medium_HDL
1	16	rs1864163	56997233	56985514	57006829	4.50409e-13	Cholesteryl_Esters_in_Medium_LDL
2	19	rs200210321	19393890	19329924	19746151	5.01932e-15	Cholesteryl_Esters_in_Medium_LDL
3	19	rs1065853	45413233	45412079	45416831	4.65511e-11	Cholesteryl_Esters_in_Medium_LDL
1	8	rs115849089	19912370	19815256	19934339	4.44131e-15	Cholesteryl_Esters_in_Medium_VLDL
2	11	rs964184	116648917	116559553	117045431	6.35558e-32	Cholesteryl_Esters_in_Medium_VLDL
3	16	rs247616	56989590	56985514	57005479	1.65427e-13	Cholesteryl_Esters_in_Medium_VLDL
4	19	rs429358	45411941	45384405	45428234	2.6826e-20	Cholesteryl_Esters_in_Medium_VLDL
1	8	rs17091891	19843171	19815556	19928582	1.15596e-13	Cholesteryl_Esters_in_Small_HDL
2	15	rs1077835	58723426	58671721	58742418	1.54801e-25	Cholesteryl_Esters_in_Small_HDL
3	16	rs821840	56993886	56985139	57018102	3.11047e-42	Cholesteryl_Esters_in_Small_HDL
4	20	rs6073958	44551855	44534651	44661945	1.36859e-21	Cholesteryl_Esters_in_Small_HDL
1	19	rs58542926	19379549	19329924	19746151	6.66624e-15	Cholesteryl_Esters_in_Small_LDL
2	19	rs7412	45412079	45412079	45416831	1.08623e-12	Cholesteryl_Esters_in_Small_LDL
1	7	rs4731702	130433384	130422934	130466854	3.35499e-11	Cholesteryl_Esters_in_Small_VLDL
2	8	rs15285	19824667	19815256	19934339	4.39593e-13	Cholesteryl_Esters_in_Small_VLDL
3	11	rs964184	116648917	116586283	116893550	6.783e-19	Cholesteryl_Esters_in_Small_VLDL
4	16	rs5817082	56997349	56997233	57001254	1.45972e-11	Cholesteryl_Esters_in_Small_VLDL
5	19	rs7412	45412079	45384405	45416831	1.09063e-23	Cholesteryl_Esters_in_Small_VLDL
1	1	rs12740374	109817590	109814880	109822166	1.55271e-10	Cholesteryl_Esters_in_Very_Large_HDL
2	16	rs12446515	56987015	56985139	57001274	2.1565e-11	Cholesteryl_Esters_in_Very_Large_HDL
3	16	rs2925979	81534790	81524274	81549708	8.48837e-13	Cholesteryl_Esters_in_Very_Large_HDL
4	19	rs1065853	45413233	45223276	45429543	7.59952e-51	Cholesteryl_Esters_in_Very_Large_HDL
1	7	rs4731702	130433384	130422934	130466854	1.36827e-11	Cholesteryl_Esters_in_Very_Large_VLDL
2	11	rs964184	116648917	116586283	116663707	3.86543e-14	Cholesteryl_Esters_in_Very_Large_VLDL
3	12	rs863750	124505444	124503803	124576837	1.21666e-10	Cholesteryl_Esters_in_Very_Large_VLDL
4	19	rs1065853	45413233	45412079	45416831	7.26691e-20	Cholesteryl_Esters_in_Very_Large_VLDL
1	8	rs1569209	19830170	19815256	19934339	1.72766e-14	Cholesteryl_Esters_in_Very_Small_VLDL
2	11	rs964184	116648917	116566672	116990851	2.71425e-25	Cholesteryl_Esters_in_Very_Small_VLDL
3	19	rs429358	45411941	45384405	45424514	1.53236e-14	Cholesteryl_Esters_in_Very_Small_VLDL
1	11	rs964184	116648917	116586283	116893550	3.26705e-19	Cholesteryl_Esters_in_VLDL
2	19	rs1065853	45413233	45384405	45416831	5.2051e-19	Cholesteryl_Esters_in_VLDL
1	16	rs56156922	56987369	56985514	57006829	1.51537e-15	Cholesteryl_Esters_to_Total_Lipids_in_Chylomicrons_and_Extremely_Large_VLDL_percentage
2	19	rs1065853	45413233	45412079	45416831	6.46286e-14	Cholesteryl_Esters_to_Total_Lipids_in_Chylomicrons_and_Extremely_Large_VLDL_percentage
3	20	rs12185764	44550020	44534651	44590298	3.06887e-14	Cholesteryl_Esters_to_Total_Lipids_in_Chylomicrons_and_Extremely_Large_VLDL_percentage
1	16	rs12720908	57001254	56985139	57015091	7.48973e-24	Cholesteryl_Esters_to_Total_Lipids_in_IDL_percentage
2	19	rs429358	45411941	45386467	45428234	1.13126e-30	Cholesteryl_Esters_to_Total_Lipids_in_IDL_percentage
1	16	rs2966092	81537760	81524274	81549708	4.60557e-10	Cholesteryl_Esters_to_Total_Lipids_in_Large_HDL_percentage
2	19	rs1065853	45413233	45412079	45418790	2.42475e-25	Cholesteryl_Esters_to_Total_Lipids_in_Large_HDL_percentage
1	11	rs964184	116648917	116586283	116664040	3.70357e-22	Cholesteryl_Esters_to_Total_Lipids_in_Large_LDL_percentage
2	19	rs1065853	45413233	45412079	45418790	5.14122e-16	Cholesteryl_Esters_to_Total_Lipids_in_Large_LDL_percentage
3	20	rs73307913	44548301	44534651	44590298	1.58324e-10	Cholesteryl_Esters_to_Total_Lipids_in_Large_LDL_percentage
1	16	rs56156922	56987369	56985514	57005479	1.42385e-15	Cholesteryl_Esters_to_Total_Lipids_in_Large_VLDL_percentage
2	19	rs1065853	45413233	45340728	45416831	8.17819e-27	Cholesteryl_Esters_to_Total_Lipids_in_Large_VLDL_percentage
1	16	rs2966092	81537760	81524274	81549708	3.58097e-12	Cholesteryl_Esters_to_Total_Lipids_in_Medium_HDL_percentage
1	16	rs247616	56989590	56985514	57001274	5.48021e-11	Cholesteryl_Esters_to_Total_Lipids_in_Medium_LDL_percentage
1	16	rs12443634	81524274	81516383	81549708	9.23154e-12	Cholesteryl_Esters_to_Total_Lipids_in_Medium_VLDL_percentage
2	19	rs429358	45411941	45392254	45424514	1.21949e-12	Cholesteryl_Esters_to_Total_Lipids_in_Medium_VLDL_percentage
1	8	rs2954033	126493746	126474306	126507389	9.55456e-17	Cholesteryl_Esters_to_Total_Lipids_in_Small_HDL_percentage
2	16	rs12446515	56987015	56985139	57015091	1.31794e-33	Cholesteryl_Esters_to_Total_Lipids_in_Small_HDL_percentage
3	20	rs7679	44576502	44534651	44604163	4.7272e-14	Cholesteryl_Esters_to_Total_Lipids_in_Small_HDL_percentage
1	16	rs247616	56989590	56985514	57005479	3.84702e-13	Cholesteryl_Esters_to_Total_Lipids_in_Small_LDL_percentage
2	19	rs1065853	45413233	45412079	45416831	2.49516e-19	Cholesteryl_Esters_to_Total_Lipids_in_Small_LDL_percentage
1	2	rs10184054	21203877	21121464	21237544	1.34591e-14	Cholesteryl_Esters_to_Total_Lipids_in_Small_VLDL_percentage
2	8	rs115849089	19912370	19815256	19939049	6.08758e-18	Cholesteryl_Esters_to_Total_Lipids_in_Small_VLDL_percentage
3	11	rs964184	116648917	116566672	116664040	7.96754e-16	Cholesteryl_Esters_to_Total_Lipids_in_Small_VLDL_percentage
4	16	rs56156922	56987369	56985139	57015091	2.00808e-37	Cholesteryl_Esters_to_Total_Lipids_in_Small_VLDL_percentage
5	19	rs1065853	45413233	45326217	45429543	4.74868e-35	Cholesteryl_Esters_to_Total_Lipids_in_Small_VLDL_percentage
1	8	rs7841189	19845376	19818773	19928582	1.30621e-13	Cholesteryl_Esters_to_Total_Lipids_in_Very_Large_HDL_percentage
2	8	rs2980858	126501177	126477153	126507389	1.84542e-10	Cholesteryl_Esters_to_Total_Lipids_in_Very_Large_HDL_percentage
3	11	rs964184	116648917	116623213	116664040	3.33336e-11	Cholesteryl_Esters_to_Total_Lipids_in_Very_Large_HDL_percentage
4	16	rs56156922	56987369	56985139	57015091	3.59598e-30	Cholesteryl_Esters_to_Total_Lipids_in_Very_Large_HDL_percentage
5	19	rs5117	45418790	45388500	45418790	1.3397e-14	Cholesteryl_Esters_to_Total_Lipids_in_Very_Large_HDL_percentage
1	19	rs1065853	45413233	45412079	45416831	2.06078e-13	Cholesteryl_Esters_to_Total_Lipids_in_Very_Large_VLDL_percentage
1	16	rs1532624	57005479	56985514	57006829	8.33727e-17	Cholesteryl_Esters_to_Total_Lipids_in_Very_Small_VLDL_percentage
2	16	rs2966092	81537760	81524274	81549708	3.12478e-10	Cholesteryl_Esters_to_Total_Lipids_in_Very_Small_VLDL_percentage
3	19	rs429358	45411941	45386467	45428234	2.19333e-28	Cholesteryl_Esters_to_Total_Lipids_in_Very_Small_VLDL_percentage
1	11	rs964184	116648917	116586283	116663707	1.8107e-13	Clinical_LDL_Cholesterol
2	16	rs1864163	56997233	56985514	57006829	4.91462e-14	Clinical_LDL_Cholesterol
3	19	rs429358	45411941	45384405	45424514	9.84649e-15	Clinical_LDL_Cholesterol
1	16	rs2966092	81537760	81524274	81549708	2.31114e-11	Concentration_of_Chylomicrons_and_Extremely_Large_VLDL_Particles
1	11	rs964184	116648917	116586283	116893550	4.09814e-16	Concentration_of_IDL_Particles
2	16	rs5817082	56997349	56997233	57001254	8.59764e-12	Concentration_of_IDL_Particles
3	19	rs429358	45411941	45384405	45428234	6.07166e-22	Concentration_of_IDL_Particles
1	16	rs2966092	81537760	81524274	81549708	1.97962e-10	Concentration_of_Large_HDL_Particles
2	19	rs1065853	45413233	45385759	45429543	2.54371e-33	Concentration_of_Large_HDL_Particles
1	11	rs964184	116648917	116586283	116663707	8.42748e-14	Concentration_of_Large_LDL_Particles
2	19	rs58542926	19379549	19329924	19746151	5.89169e-11	Concentration_of_Large_LDL_Particles
1	7	rs4731702	130433384	130422934	130466854	4.28369e-10	Concentration_of_Large_VLDL_Particles
2	16	rs2966092	81537760	81524274	81549708	3.47395e-13	Concentration_of_Large_VLDL_Particles
1	11	rs964184	116648917	116623213	116657561	5.87979e-14	Concentration_of_LDL_Particles
2	19	rs58542926	19379549	19329924	19746151	1.38326e-11	Concentration_of_LDL_Particles
3	19	rs73052307	45384405	45384405	45398633	4.62052e-11	Concentration_of_LDL_Particles
1	12	rs537952164	103555155	103447647	103556972	3.91524e-10	Concentration_of_Medium_HDL_Particles
1	16	rs1864163	56997233	56985514	57006829	8.48211e-14	Concentration_of_Medium_LDL_Particles
2	19	rs58542926	19379549	19329924	19746151	4.34939e-14	Concentration_of_Medium_LDL_Particles
3	19	rs7412	45412079	45412079	45416831	5.74641e-13	Concentration_of_Medium_LDL_Particles
1	11	rs964184	116648917	116586283	116663707	1.83926e-15	Concentration_of_Medium_VLDL_Particles
2	19	rs1065853	45413233	45412079	45416831	3.5573e-15	Concentration_of_Medium_VLDL_Particles
1	8	rs17410962	19848080	19818773	19912370	3.49087e-11	Concentration_of_Small_HDL_Particles
2	15	rs1077835	58723426	58722590	58735222	1.90742e-17	Concentration_of_Small_HDL_Particles
3	16	rs821840	56993886	56985139	57015091	1.67085e-27	Concentration_of_Small_HDL_Particles
4	20	rs6073958	44551855	44534651	44590298	1.77044e-13	Concentration_of_Small_HDL_Particles
1	19	rs58542926	19379549	19329924	19746151	4.21544e-14	Concentration_of_Small_LDL_Particles
2	19	rs7412	45412079	45384405	45416831	3.5044e-18	Concentration_of_Small_LDL_Particles
1	7	rs17789506	130445574	130422934	130466854	4.64027e-12	Concentration_of_Small_VLDL_Particles
2	19	rs7412	45412079	45412079	45416831	2.73111e-14	Concentration_of_Small_VLDL_Particles
1	1	rs12740374	109817590	109814880	109822166	9.95189e-12	Concentration_of_Very_Large_HDL_Particles
2	2	rs10692845	21293335	21265518	21426743	1.22714e-11	Concentration_of_Very_Large_HDL_Particles
3	16	rs12446515	56987015	56985139	57015091	9.43411e-18	Concentration_of_Very_Large_HDL_Particles
4	19	rs1065853	45413233	45223276	45429543	7.04068e-47	Concentration_of_Very_Large_HDL_Particles
5	20	rs6073958	44551855	44534651	44590298	7.6493e-12	Concentration_of_Very_Large_HDL_Particles
1	7	rs4731702	130433384	130422934	130466854	1.56934e-10	Concentration_of_Very_Large_VLDL_Particles
2	12	rs825452	124509177	124503803	124576837	1.78744e-10	Concentration_of_Very_Large_VLDL_Particles
3	16	rs2966092	81537760	81524274	81549708	4.33227e-13	Concentration_of_Very_Large_VLDL_Particles
1	11	rs964184	116648917	116623213	116657561	4.82498e-10	Concentration_of_Very_Small_VLDL_Particles
2	19	rs7412	45412079	45412079	45416831	5.41784e-11	Concentration_of_Very_Small_VLDL_Particles
1	11	rs964184	116648917	116623213	116657561	2.77478e-10	Concentration_of_VLDL_Particles
2	19	rs1065853	45413233	45412079	45416831	3.03498e-14	Concentration_of_VLDL_Particles
1	11	rs174581	61606683	61542006	61656117	1.34945e-16	Docosahexaenoic_Acid_to_Total_Fatty_Acids_percentage
1	11	rs174581	61606683	61542006	61659296	5.51046e-26	Docosahexaenoic_Acid
1	16	rs2966092	81537760	81524274	81549708	3.40865e-10	Free_Cholesterol_in_Chylomicrons_and_Extremely_Large_VLDL
1	19	rs7412	45412079	45412079	45429543	5.46493e-18	Free_Cholesterol_in_HDL
1	11	rs964184	116648917	116527282	116893550	2.67448e-19	Free_Cholesterol_in_IDL
2	19	rs429358	45411941	45384405	45428234	1.32629e-18	Free_Cholesterol_in_IDL
1	19	rs1065853	45413233	45412079	45429543	1.04625e-35	Free_Cholesterol_in_Large_HDL
1	11	rs964184	116648917	116623213	116657561	1.44501e-13	Free_Cholesterol_in_Large_LDL
2	16	rs1864163	56997233	56997233	57001254	1.08014e-10	Free_Cholesterol_in_Large_LDL
3	19	rs429358	45411941	45392254	45424514	1.94072e-15	Free_Cholesterol_in_Large_LDL
1	12	rs825452	124509177	124503803	124576837	1.1238e-10	Free_Cholesterol_in_Large_VLDL
2	16	rs2966092	81537760	81524274	81549708	2.68637e-11	Free_Cholesterol_in_Large_VLDL
1	11	rs964184	116648917	116527282	116657561	4.667e-14	Free_Cholesterol_in_LDL
2	16	rs1864163	56997233	56997233	57001254	6.08713e-11	Free_Cholesterol_in_LDL
3	19	rs429358	45411941	45384405	45424514	3.00503e-16	Free_Cholesterol_in_LDL
1	11	rs964184	116648917	116606766	116663707	5.32287e-15	Free_Cholesterol_in_Medium_LDL
2	16	rs1864163	56997233	56985514	57006829	5.21285e-15	Free_Cholesterol_in_Medium_LDL
3	19	rs200210321	19393890	19329924	19746151	4.68821e-11	Free_Cholesterol_in_Medium_LDL
4	19	rs429358	45411941	45384405	45424514	5.43119e-16	Free_Cholesterol_in_Medium_LDL
1	11	rs964184	116648917	116586283	116893550	4.20013e-19	Free_Cholesterol_in_Medium_VLDL
2	19	rs1065853	45413233	45384405	45424514	7.53821e-13	Free_Cholesterol_in_Medium_VLDL
1	11	rs964184	116648917	116623213	116657561	3.09721e-13	Free_Cholesterol_in_Small_LDL
2	16	rs1864163	56997233	56985514	57006829	5.49568e-13	Free_Cholesterol_in_Small_LDL
3	19	rs200210321	19393890	19329924	19746151	2.24969e-12	Free_Cholesterol_in_Small_LDL
4	19	rs429358	45411941	45384405	45424514	6.67372e-16	Free_Cholesterol_in_Small_LDL
1	11	rs964184	116648917	116586283	116893550	2.44935e-18	Free_Cholesterol_in_Small_VLDL
2	19	rs58542926	19379549	19329924	19746151	5.10799e-10	Free_Cholesterol_in_Small_VLDL
3	19	rs7412	45412079	45384405	45416831	3.11054e-17	Free_Cholesterol_in_Small_VLDL
1	16	rs12446515	56987015	56985139	57015091	1.91883e-31	Free_Cholesterol_in_Very_Large_HDL
2	16	rs2925979	81534790	81524274	81549708	7.31076e-11	Free_Cholesterol_in_Very_Large_HDL
3	19	rs1065853	45413233	45412079	45416831	2.29002e-31	Free_Cholesterol_in_Very_Large_HDL
4	20	rs6073958	44551855	44534651	44590298	4.1171e-14	Free_Cholesterol_in_Very_Large_HDL
1	7	rs17789506	130445574	130422934	130466854	3.95437e-10	Free_Cholesterol_in_Very_Large_VLDL
2	12	rs825452	124509177	124503803	124576837	1.2211e-10	Free_Cholesterol_in_Very_Large_VLDL
3	16	rs2966092	81537760	81524274	81549708	4.34059e-11	Free_Cholesterol_in_Very_Large_VLDL
4	19	rs1065853	45413233	45412079	45416831	3.26018e-11	Free_Cholesterol_in_Very_Large_VLDL
1	8	rs35617716	19870263	19815256	19939049	3.41904e-10	Free_Cholesterol_in_Very_Small_VLDL
2	11	rs964184	116648917	116586283	116893550	2.94341e-16	Free_Cholesterol_in_Very_Small_VLDL
1	19	rs1065853	45413233	45412079	45416831	8.10671e-15	Free_Cholesterol_in_VLDL
1	8	rs10096633	19830921	19815256	19939049	7.28813e-16	Free_Cholesterol_to_Total_Lipids_in_Chylomicrons_and_Extremely_Large_VLDL_percentage
2	16	rs247617	56990716	56985514	57001274	1.70454e-11	Free_Cholesterol_to_Total_Lipids_in_Chylomicrons_and_Extremely_Large_VLDL_percentage
3	20	rs12185764	44550020	44534651	44590298	2.72049e-10	Free_Cholesterol_to_Total_Lipids_in_Chylomicrons_and_Extremely_Large_VLDL_percentage
1	11	rs964184	116648917	116581259	116664040	2.37078e-14	Free_Cholesterol_to_Total_Lipids_in_IDL_percentage
1	1	rs12740374	109817590	109814880	109822166	7.12281e-12	Free_Cholesterol_to_Total_Lipids_in_Large_HDL_percentage
2	19	rs1065853	45413233	45412079	45416831	1.58617e-23	Free_Cholesterol_to_Total_Lipids_in_Large_HDL_percentage
1	16	rs2966092	81537760	81524274	81549708	1.48408e-12	Free_Cholesterol_to_Total_Lipids_in_Large_LDL_percentage
2	19	rs429358	45411941	45392254	45424514	2.4097e-12	Free_Cholesterol_to_Total_Lipids_in_Large_LDL_percentage
1	2	rs10184054	21203877	21121464	21400661	5.15709e-19	Free_Cholesterol_to_Total_Lipids_in_Large_VLDL_percentage
2	2	rs1260326	27730940	27598097	27752871	1.18026e-11	Free_Cholesterol_to_Total_Lipids_in_Large_VLDL_percentage
3	8	rs115849089	19912370	19797916	19934339	8.45879e-17	Free_Cholesterol_to_Total_Lipids_in_Large_VLDL_percentage
4	11	rs964184	116648917	116623213	116657561	1.06676e-12	Free_Cholesterol_to_Total_Lipids_in_Large_VLDL_percentage
5	16	rs247616	56989590	56985139	57015091	3.65347e-30	Free_Cholesterol_to_Total_Lipids_in_Large_VLDL_percentage
6	19	rs1065853	45413233	45333834	45429543	9.32865e-56	Free_Cholesterol_to_Total_Lipids_in_Large_VLDL_percentage
1	19	rs390082	45416831	45412079	45418790	8.36753e-14	Free_Cholesterol_to_Total_Lipids_in_Medium_HDL_percentage
2	20	rs6073958	44551855	44534651	44590298	8.34854e-17	Free_Cholesterol_to_Total_Lipids_in_Medium_HDL_percentage
1	16	rs2966092	81537760	81524274	81549708	5.82553e-12	Free_Cholesterol_to_Total_Lipids_in_Medium_LDL_percentage
2	19	rs5117	45418790	45388500	45418790	1.58423e-11	Free_Cholesterol_to_Total_Lipids_in_Medium_LDL_percentage
1	19	rs429358	45411941	45384405	45428234	1.25121e-17	Free_Cholesterol_to_Total_Lipids_in_Medium_VLDL_percentage
1	1	rs646776	109818530	109814880	109822166	9.37937e-19	Free_Cholesterol_to_Total_Lipids_in_Small_HDL_percentage
2	2	rs524455	21415728	21271707	21450824	1.54394e-12	Free_Cholesterol_to_Total_Lipids_in_Small_HDL_percentage
3	16	rs12446515	56987015	56985514	57005479	1.61857e-20	Free_Cholesterol_to_Total_Lipids_in_Small_HDL_percentage
4	19	rs200210321	19393890	19329924	19746151	9.05996e-14	Free_Cholesterol_to_Total_Lipids_in_Small_HDL_percentage
5	19	rs1065853	45413233	45412079	45416831	1.24189e-25	Free_Cholesterol_to_Total_Lipids_in_Small_HDL_percentage
6	20	rs6073958	44551855	44380052	44661945	3.74154e-39	Free_Cholesterol_to_Total_Lipids_in_Small_HDL_percentage
1	16	rs173539	56988044	56985514	57006829	2.40683e-13	Free_Cholesterol_to_Total_Lipids_in_Small_LDL_percentage
2	19	rs429358	45411941	45388500	45428234	7.28085e-17	Free_Cholesterol_to_Total_Lipids_in_Small_LDL_percentage
1	19	rs429358	45411941	45384405	45428234	1.13628e-19	Free_Cholesterol_to_Total_Lipids_in_Small_VLDL_percentage
1	2	rs10692845	21293335	21265518	21426743	4.20914e-10	Free_Cholesterol_to_Total_Lipids_in_Very_Large_HDL_percentage
2	15	rs10468017	58678512	58671721	58709182	4.15876e-13	Free_Cholesterol_to_Total_Lipids_in_Very_Large_HDL_percentage
3	19	rs1065853	45413233	45231821	45436247	5.11336e-62	Free_Cholesterol_to_Total_Lipids_in_Very_Large_HDL_percentage
1	6	rs55730499	161005610	160985526	161123451	2.55639e-10	Free_Cholesterol_to_Total_Lipids_in_Very_Large_VLDL_percentage
2	11	11:61591995_GAA_G	61591995	61542006	61624181	7.04816e-11	Free_Cholesterol_to_Total_Lipids_in_Very_Large_VLDL_percentage
3	19	rs1065853	45413233	45340728	45424514	1.05796e-23	Free_Cholesterol_to_Total_Lipids_in_Very_Large_VLDL_percentage
1	8	rs2980858	126501177	126477153	126507389	2.3708e-10	Free_Cholesterol_to_Total_Lipids_in_Very_Small_VLDL_percentage
2	11	rs964184	116648917	116566672	116664040	1.0489e-19	Free_Cholesterol_to_Total_Lipids_in_Very_Small_VLDL_percentage
3	19	rs429358	45411941	45384405	45428234	1.36327e-20	Free_Cholesterol_to_Total_Lipids_in_Very_Small_VLDL_percentage
1	2	rs1047891	211540507	210758078	212313828	0	Glycine
2	9	rs1755618	6664708	6534015	6696459	1.25723e-23	Glycine
1	16	rs2966092	81537760	81524274	81549708	3.22733e-10	HDL_Cholesterol
2	19	rs1065853	45413233	45412079	45429543	6.21786e-17	HDL_Cholesterol
1	2	rs1047891	211540507	211540507	211674110	6.98275e-28	Histidine
1	11	rs964184	116648917	116623213	116657561	1.71855e-10	LDL_Cholesterol
2	16	rs1864163	56997233	56997233	57001254	1.8331e-10	LDL_Cholesterol
3	19	rs200210321	19393890	19329924	19746151	1.30622e-10	LDL_Cholesterol
4	19	rs429358	45411941	45392254	45424514	1.84028e-10	LDL_Cholesterol
1	6	rs74617384	160997118	160985526	161123451	6.56889e-11	Monounsaturated_Fatty_Acids
2	8	rs2980888	126507308	126477153	126507389	4.83966e-10	Monounsaturated_Fatty_Acids
1	11	rs174578	61605499	61542006	61624181	4.37931e-12	Omega_3_Fatty_Acids_to_Total_Fatty_Acids_percentage
1	19	rs58542926	19379549	19329924	19746151	2.32216e-13	Omega_3_Fatty_Acids
1	11	rs2072113	61604967	61542006	61624181	4.47682e-11	Omega_6_Fatty_Acids_to_Omega_3_Fatty_Acids_ratio
1	8	rs2954033	126493746	126475770	126507389	2.64428e-13	Omega_6_Fatty_Acids_to_Total_Fatty_Acids_percentage
1	4	rs4860951	69375736	69374039	69455110	2.07261e-11	Phosphatidylcholines
2	11	rs613808	116710968	116701535	116969390	4.13655e-11	Phosphatidylcholines
1	16	rs2966092	81537760	81524274	81549708	2.88918e-11	Phospholipids_in_Chylomicrons_and_Extremely_Large_VLDL
1	12	rs537952164	103555155	103447647	103556972	3.02307e-10	Phospholipids_in_HDL
1	11	rs964184	116648917	116527282	116893550	3.68699e-17	Phospholipids_in_IDL
2	19	rs429358	45411941	45392254	45424514	3.58563e-12	Phospholipids_in_IDL
1	19	rs1065853	45413233	45412079	45429543	2.38314e-20	Phospholipids_in_Large_HDL
1	11	rs964184	116648917	116623213	116657561	8.16726e-14	Phospholipids_in_Large_LDL
2	16	rs5817082	56997349	56985514	57006829	1.26686e-15	Phospholipids_in_Large_LDL
3	19	rs429358	45411941	45384405	45424514	2.80016e-15	Phospholipids_in_Large_LDL
1	12	rs825452	124509177	124503803	124576837	3.92282e-10	Phospholipids_in_Large_VLDL
2	16	rs2966092	81537760	81524274	81549708	4.92122e-12	Phospholipids_in_Large_VLDL
1	11	rs964184	116648917	116623213	116657561	1.2518e-11	Phospholipids_in_LDL
2	16	rs1864163	56997233	56985514	57006829	5.34391e-13	Phospholipids_in_LDL
3	19	rs429358	45411941	45384405	45424514	1.29682e-11	Phospholipids_in_LDL
1	12	rs537952164	103555155	103447647	103556972	4.95116e-13	Phospholipids_in_Medium_HDL
1	16	rs1864163	56997233	56985514	57006829	1.00047e-14	Phospholipids_in_Medium_LDL
2	19	rs200210321	19393890	19329924	19746151	4.58473e-13	Phospholipids_in_Medium_LDL
3	19	rs7412	45412079	45384405	45424514	8.9507e-14	Phospholipids_in_Medium_LDL
1	11	rs964184	116648917	116586283	116663707	2.34226e-15	Phospholipids_in_Medium_VLDL
2	19	rs1065853	45413233	45412079	45416831	7.04383e-12	Phospholipids_in_Medium_VLDL
1	12	rs10778215	103537266	103447647	103556972	9.54628e-12	Phospholipids_in_Small_HDL
2	15	rs35980001	58722590	58722590	58735222	1.5459e-11	Phospholipids_in_Small_HDL
3	16	rs12720922	57000885	56997233	57006829	6.03501e-11	Phospholipids_in_Small_HDL
1	19	rs200210321	19393890	19329924	19746151	1.8452e-18	Phospholipids_in_Small_LDL
1	11	rs964184	116648917	116586283	116663707	3.68382e-14	Phospholipids_in_Small_VLDL
2	19	rs7412	45412079	45412079	45416831	4.85421e-16	Phospholipids_in_Small_VLDL
1	16	rs12446515	56987015	56985139	57015091	1.01609e-19	Phospholipids_in_Very_Large_HDL
2	19	rs1065853	45413233	45330999	45429543	1.2257e-34	Phospholipids_in_Very_Large_HDL
1	7	rs17789506	130445574	130422934	130466854	4.42146e-10	Phospholipids_in_Very_Large_VLDL
2	12	rs825452	124509177	124503803	124576837	1.49511e-10	Phospholipids_in_Very_Large_VLDL
3	16	rs2966092	81537760	81524274	81549708	2.68319e-11	Phospholipids_in_Very_Large_VLDL
1	19	rs1065853	45413233	45412079	45416831	1.36226e-11	Phospholipids_in_VLDL
1	2	rs1260326	27730940	27598097	27752871	7.77115e-18	Phospholipids_to_Total_Lipids_in_Chylomicrons_and_Extremely_Large_VLDL_percentage
2	8	rs10096633	19830921	19763992	19943364	5.24575e-24	Phospholipids_to_Total_Lipids_in_Chylomicrons_and_Extremely_Large_VLDL_percentage
3	11	rs964184	116648917	116586283	116663707	1.02235e-14	Phospholipids_to_Total_Lipids_in_Chylomicrons_and_Extremely_Large_VLDL_percentage
4	16	rs12446515	56987015	56985514	57001274	7.12076e-11	Phospholipids_to_Total_Lipids_in_Chylomicrons_and_Extremely_Large_VLDL_percentage
1	16	rs11076175	57006378	56995236	57015091	1.87136e-16	Phospholipids_to_Total_Lipids_in_IDL_percentage
2	19	rs429358	45411941	45388130	45424514	6.15346e-14	Phospholipids_to_Total_Lipids_in_IDL_percentage
1	1	rs583104	109821307	109814880	109822166	1.69151e-10	Phospholipids_to_Total_Lipids_in_Large_HDL_percentage
2	19	rs1065853	45413233	45412079	45416831	1.0083e-18	Phospholipids_to_Total_Lipids_in_Large_HDL_percentage
1	8	rs115849089	19912370	19818773	19934339	1.77495e-12	Phospholipids_to_Total_Lipids_in_Large_LDL_percentage
2	15	rs2070895	58723939	58671721	58742418	6.85146e-17	Phospholipids_to_Total_Lipids_in_Large_LDL_percentage
3	16	rs183130	56991363	56985139	57018102	1.65772e-51	Phospholipids_to_Total_Lipids_in_Large_LDL_percentage
4	19	rs1065853	45413233	45223276	45428234	2.01796e-55	Phospholipids_to_Total_Lipids_in_Large_LDL_percentage
5	20	rs6065906	44554015	44380052	44661945	3.00402e-33	Phospholipids_to_Total_Lipids_in_Large_LDL_percentage
1	2	rs673548	21237544	21121464	21245329	5.75852e-11	Phospholipids_to_Total_Lipids_in_Large_VLDL_percentage
2	7	rs200015011	130426554	130422934	130466854	3.95284e-12	Phospholipids_to_Total_Lipids_in_Large_VLDL_percentage
3	8	rs3208305	19823648	19815556	19870271	5.78277e-12	Phospholipids_to_Total_Lipids_in_Large_VLDL_percentage
4	16	rs12443634	81524274	81516383	81549708	6.41164e-11	Phospholipids_to_Total_Lipids_in_Large_VLDL_percentage
5	19	rs7412	45412079	45412079	45429543	1.32634e-27	Phospholipids_to_Total_Lipids_in_Large_VLDL_percentage
1	16	rs2966092	81537760	81524274	81549708	4.38169e-11	Phospholipids_to_Total_Lipids_in_Medium_HDL_percentage
2	19	rs1065853	45413233	45412079	45416831	7.3037e-13	Phospholipids_to_Total_Lipids_in_Medium_HDL_percentage
1	19	rs429358	45411941	45392254	45428234	5.576e-13	Phospholipids_to_Total_Lipids_in_Medium_LDL_percentage
2	20	rs7679	44576502	44534651	44590298	3.30719e-12	Phospholipids_to_Total_Lipids_in_Medium_LDL_percentage
1	19	rs1065853	45413233	45384405	45424514	9.28382e-14	Phospholipids_to_Total_Lipids_in_Medium_VLDL_percentage
1	8	rs7828113	126485467	126474356	126507389	1.31995e-12	Phospholipids_to_Total_Lipids_in_Small_HDL_percentage
2	16	rs247617	56990716	56985139	57015091	1.86017e-26	Phospholipids_to_Total_Lipids_in_Small_HDL_percentage
1	8	rs2119690	19859539	19815556	19870271	1.34477e-12	Phospholipids_to_Total_Lipids_in_Small_LDL_percentage
2	16	rs821840	56993886	56985514	57006829	7.95341e-17	Phospholipids_to_Total_Lipids_in_Small_LDL_percentage
3	19	rs1065853	45413233	45412079	45416831	9.03662e-19	Phospholipids_to_Total_Lipids_in_Small_LDL_percentage
1	19	rs429358	45411941	45388500	45428234	9.03131e-20	Phospholipids_to_Total_Lipids_in_Small_VLDL_percentage
1	16	rs1864163	56997233	56985139	57007451	1.48431e-13	Phospholipids_to_Total_Lipids_in_Very_Large_HDL_percentage
2	19	rs1065853	45413233	45330999	45416831	2.00589e-42	Phospholipids_to_Total_Lipids_in_Very_Large_HDL_percentage
1	8	rs115849089	19912370	19815556	19934339	2.31232e-12	Phospholipids_to_Total_Lipids_in_Very_Large_VLDL_percentage
2	11	rs964184	116648917	116586283	116663707	5.32502e-20	Phospholipids_to_Total_Lipids_in_Very_Large_VLDL_percentage
3	16	rs5817082	56997349	56985514	57005479	1.76114e-11	Phospholipids_to_Total_Lipids_in_Very_Large_VLDL_percentage
4	19	rs7412	45412079	45384405	45425460	1.84789e-32	Phospholipids_to_Total_Lipids_in_Very_Large_VLDL_percentage
1	15	rs1800588	58723675	58722590	58735222	1.76704e-10	Phospholipids_to_Total_Lipids_in_Very_Small_VLDL_percentage
2	16	rs12446515	56987015	56985139	57018102	2.96921e-27	Phospholipids_to_Total_Lipids_in_Very_Small_VLDL_percentage
3	19	rs283811	45388500	45386467	45424514	1.17382e-11	Phospholipids_to_Total_Lipids_in_Very_Small_VLDL_percentage
1	19	rs58542926	19379549	19329924	19746151	2.69833e-10	Polyunsaturated_Fatty_Acids
1	11	rs964184	116648917	116586283	116893550	1.40077e-15	Remnant_Cholesterol_Non_HDL_Non_LDL__Cholesterol
2	19	rs429358	45411941	45392254	45424514	6.39084e-12	Remnant_Cholesterol_Non_HDL_Non_LDL__Cholesterol
1	6	rs74617384	160997118	160985526	161123451	5.87282e-15	Saturated_Fatty_Acids
2	8	rs2980888	126507308	126477153	126507389	5.46209e-11	Saturated_Fatty_Acids
1	11	rs964184	116648917	116586283	116893550	2.05897e-15	Total_Cholesterol_Minus_HDL_C
2	19	rs429358	45411941	45392254	45424514	1.32012e-11	Total_Cholesterol_Minus_HDL_C
1	11	rs964184	116648917	116623213	116893550	3.13893e-11	Total_Cholesterol
2	19	rs429358	45411941	45392254	45424514	3.89023e-12	Total_Cholesterol
1	11	rs4520	116701535	116701535	116893550	1.94586e-10	Total_Esterified_Cholesterol
2	19	rs429358	45411941	45392254	45424514	1.20825e-10	Total_Esterified_Cholesterol
1	6	rs74617384	160997118	160985526	161123451	1.39909e-11	Total_Fatty_Acids
2	8	rs2954032	126493392	126477153	126507389	3.73078e-10	Total_Fatty_Acids
3	19	rs58542926	19379549	19329924	19746151	9.08119e-12	Total_Fatty_Acids
1	16	rs2966092	81537760	81524274	81549708	3.0579e-10	Total_Lipids_in_Chylomicrons_and_Extremely_Large_VLDL
1	11	rs964184	116648917	116623213	116893550	5.96453e-14	Total_Lipids_in_IDL
2	19	rs429358	45411941	45384405	45424514	3.6658e-16	Total_Lipids_in_IDL
1	19	rs1065853	45413233	45412079	45429543	2.88988e-26	Total_Lipids_in_Large_HDL
1	11	rs964184	116648917	116623213	116657561	8.15708e-13	Total_Lipids_in_Large_LDL
2	19	rs200210321	19393890	19329924	19746151	6.93298e-11	Total_Lipids_in_Large_LDL
3	19	rs429358	45411941	45392254	45424514	8.68217e-11	Total_Lipids_in_Large_LDL
1	12	rs825452	124509177	124503803	124576837	8.55849e-11	Total_Lipids_in_Large_VLDL
2	16	rs2966092	81537760	81524274	81549708	1.05882e-11	Total_Lipids_in_Large_VLDL
1	11	rs964184	116648917	116623213	116657561	5.40872e-11	Total_Lipids_in_LDL
2	19	rs200210321	19393890	19329924	19746151	6.40689e-11	Total_Lipids_in_LDL
1	12	rs537952164	103555155	103447647	103556972	7.82647e-12	Total_Lipids_in_Medium_HDL
1	16	rs1864163	56997233	56985514	57001274	1.10113e-12	Total_Lipids_in_Medium_LDL
2	19	rs200210321	19393890	19329924	19746151	8.95974e-14	Total_Lipids_in_Medium_LDL
3	19	rs7412	45412079	45412079	45416831	1.94491e-10	Total_Lipids_in_Medium_LDL
1	11	rs964184	116648917	116623213	116657561	7.95355e-11	Total_Lipids_in_Medium_VLDL
2	19	rs1065853	45413233	45412079	45416831	1.00056e-11	Total_Lipids_in_Medium_VLDL
1	15	rs2070895	58723939	58671721	58735222	1.99555e-15	Total_Lipids_in_Small_HDL
2	16	rs12720922	57000885	56985514	57006829	4.14519e-16	Total_Lipids_in_Small_HDL
1	19	rs200210321	19393890	19329924	19746151	1.32538e-16	Total_Lipids_in_Small_LDL
1	7	rs4731702	130433384	130422934	130466854	2.91306e-12	Total_Lipids_in_Small_VLDL
2	19	rs7412	45412079	45412079	45416831	3.55424e-13	Total_Lipids_in_Small_VLDL
1	16	rs12446515	56987015	56985139	57007451	3.35298e-17	Total_Lipids_in_Very_Large_HDL
2	19	rs1065853	45413233	45330999	45429543	2.06736e-41	Total_Lipids_in_Very_Large_HDL
1	12	rs825452	124509177	124503803	124576837	3.19033e-11	Total_Lipids_in_Very_Large_VLDL
2	16	rs2966092	81537760	81524274	81549708	5.52436e-12	Total_Lipids_in_Very_Large_VLDL
1	11	rs964184	116648917	116586283	116663707	1.25894e-10	Total_Lipids_in_Very_Small_VLDL
1	16	rs2966092	81537760	81524274	81549708	1.95662e-11	Total_Triglycerides
1	12	rs10778215	103537266	103441358	103556972	2.49446e-11	Triglycerides_in_HDL
1	8	rs56116731	126492926	126477153	126507389	2.23244e-10	Triglycerides_in_IDL
1	8	rs2980878	126481527	126477153	126507389	3.1429e-13	Triglycerides_in_Large_HDL
2	12	rs4764723	103512304	103441358	103556972	1.90329e-11	Triglycerides_in_Large_HDL
3	16	rs173539	56988044	56985139	57005479	1.10542e-15	Triglycerides_in_Large_HDL
4	20	rs7679	44576502	44534651	44604163	5.34319e-21	Triglycerides_in_Large_HDL
1	8	rs56116731	126492926	126477153	126507389	1.17637e-10	Triglycerides_in_Large_LDL
2	19	rs58542926	19379549	19329924	19746151	2.42506e-12	Triglycerides_in_Large_LDL
1	12	rs825452	124509177	124503803	124576837	2.03545e-10	Triglycerides_in_Large_VLDL
2	16	rs2966092	81537760	81524274	81549708	1.65148e-11	Triglycerides_in_Large_VLDL
1	16	rs173539	56988044	56985514	57001274	4.06148e-10	Triglycerides_in_LDL
2	19	rs58542926	19379549	19329924	19746151	2.79889e-11	Triglycerides_in_LDL
1	12	rs10778215	103537266	103441358	103556972	1.65562e-12	Triglycerides_in_Medium_HDL
1	19	rs58542926	19379549	19329924	19746151	8.74413e-13	Triglycerides_in_Medium_LDL
1	7	rs4731702	130433384	130422934	130466854	3.49296e-10	Triglycerides_in_Medium_VLDL
2	12	rs825452	124509177	124503803	124576837	3.66979e-10	Triglycerides_in_Medium_VLDL
3	16	rs12443634	81524274	81516383	81549708	6.48325e-12	Triglycerides_in_Medium_VLDL
1	7	rs4731702	130433384	130422934	130466854	2.11482e-11	Triglycerides_in_Small_HDL
2	16	rs12443634	81524274	81516383	81549708	5.08929e-14	Triglycerides_in_Small_HDL
1	7	rs4731702	130433384	130422934	130466854	4.31075e-11	Triglycerides_in_Small_VLDL
2	16	rs12443634	81524274	81516383	81549708	7.88197e-13	Triglycerides_in_Small_VLDL
1	6	rs55730499	161005610	160985526	161123451	3.49176e-13	Triglycerides_in_Very_Large_HDL
2	8	rs2954033	126493746	126477153	126507389	1.16341e-13	Triglycerides_in_Very_Large_HDL
3	16	rs173539	56988044	56985139	57007451	6.32708e-21	Triglycerides_in_Very_Large_HDL
4	20	rs7679	44576502	44534651	44650318	5.21242e-27	Triglycerides_in_Very_Large_HDL
1	16	rs2925979	81534790	81524274	81549708	3.65451e-12	Triglycerides_in_Very_Large_VLDL
1	7	rs17789506	130445574	130422934	130466854	1.44947e-10	Triglycerides_in_Very_Small_VLDL
1	16	rs12443634	81524274	81516383	81549708	2.35378e-11	Triglycerides_in_VLDL
1	16	rs2966092	81537760	81524274	81549708	3.55038e-14	Triglycerides_to_Phosphoglycerides_ratio
1	2	rs10184054	21203877	21121464	21237544	2.75869e-10	Triglycerides_to_Total_Lipids_in_Chylomicrons_and_Extremely_Large_VLDL_percentage
2	8	rs115849089	19912370	19803093	19939049	5.21378e-23	Triglycerides_to_Total_Lipids_in_Chylomicrons_and_Extremely_Large_VLDL_percentage
3	16	rs56156922	56987369	56985514	57006829	1.71918e-20	Triglycerides_to_Total_Lipids_in_Chylomicrons_and_Extremely_Large_VLDL_percentage
4	20	rs6065904	44534651	44534651	44590298	1.39107e-17	Triglycerides_to_Total_Lipids_in_Chylomicrons_and_Extremely_Large_VLDL_percentage
1	16	rs56156922	56987369	56985514	57006829	4.11631e-18	Triglycerides_to_Total_Lipids_in_IDL_percentage
2	19	rs429358	45411941	45386467	45428234	2.67687e-30	Triglycerides_to_Total_Lipids_in_IDL_percentage
1	16	rs2925979	81534790	81524274	81549708	8.7687e-11	Triglycerides_to_Total_Lipids_in_Large_HDL_percentage
2	19	rs7412	45412079	45412079	45418790	1.53621e-26	Triglycerides_to_Total_Lipids_in_Large_HDL_percentage
3	20	rs12185764	44550020	44534651	44590298	1.57099e-12	Triglycerides_to_Total_Lipids_in_Large_HDL_percentage
1	1	rs1168041	62960250	62900811	63199936	6.67945e-13	Triglycerides_to_Total_Lipids_in_Large_LDL_percentage
2	8	rs11991231	19907912	19815256	19934339	4.18375e-10	Triglycerides_to_Total_Lipids_in_Large_LDL_percentage
3	8	rs10808546	126495818	126475770	126507389	1.30431e-10	Triglycerides_to_Total_Lipids_in_Large_LDL_percentage
4	11	rs964184	116648917	116527282	116664040	2.52212e-21	Triglycerides_to_Total_Lipids_in_Large_LDL_percentage
5	16	rs56156922	56987369	56985139	57007451	1.05292e-26	Triglycerides_to_Total_Lipids_in_Large_LDL_percentage
6	19	rs429358	45411941	45386467	45428234	4.78902e-32	Triglycerides_to_Total_Lipids_in_Large_LDL_percentage
1	2	rs10184054	21203877	21121464	21380902	1.59544e-19	Triglycerides_to_Total_Lipids_in_Large_VLDL_percentage
2	8	rs115849089	19912370	19797916	19939049	1.02437e-25	Triglycerides_to_Total_Lipids_in_Large_VLDL_percentage
3	11	rs964184	116648917	116566672	116664040	1.79214e-19	Triglycerides_to_Total_Lipids_in_Large_VLDL_percentage
4	16	rs247616	56989590	56985139	57010232	7.73961e-33	Triglycerides_to_Total_Lipids_in_Large_VLDL_percentage
5	19	rs1065853	45413233	45330999	45429543	2.13967e-48	Triglycerides_to_Total_Lipids_in_Large_VLDL_percentage
1	16	rs2966092	81537760	81504448	81549708	4.46046e-13	Triglycerides_to_Total_Lipids_in_Medium_HDL_percentage
1	1	rs12239736	63085997	62900811	63199936	1.37179e-11	Triglycerides_to_Total_Lipids_in_Medium_LDL_percentage
2	8	rs11991231	19907912	19815256	19934339	6.45536e-11	Triglycerides_to_Total_Lipids_in_Medium_LDL_percentage
3	8	rs2980858	126501177	126475770	126507389	6.13873e-12	Triglycerides_to_Total_Lipids_in_Medium_LDL_percentage
4	11	rs964184	116648917	116583685	116664040	2.52716e-17	Triglycerides_to_Total_Lipids_in_Medium_LDL_percentage
5	16	rs56156922	56987369	56985139	57015091	1.07429e-41	Triglycerides_to_Total_Lipids_in_Medium_LDL_percentage
6	19	rs429358	45411941	45384405	45428234	5.31346e-35	Triglycerides_to_Total_Lipids_in_Medium_LDL_percentage
1	16	rs12443634	81524274	81516383	81549708	3.34629e-10	Triglycerides_to_Total_Lipids_in_Medium_VLDL_percentage
2	19	rs429358	45411941	45384405	45424514	4.27993e-15	Triglycerides_to_Total_Lipids_in_Medium_VLDL_percentage
1	7	rs34282904	130434529	130422934	130466854	5.09058e-11	Triglycerides_to_Total_Lipids_in_Small_HDL_percentage
2	16	rs2966092	81537760	81504448	81549708	5.7859e-15	Triglycerides_to_Total_Lipids_in_Small_HDL_percentage
1	16	rs173539	56988044	56985514	57007451	4.50275e-19	Triglycerides_to_Total_Lipids_in_Small_LDL_percentage
2	19	rs429358	45411941	45386467	45428234	3.30333e-19	Triglycerides_to_Total_Lipids_in_Small_LDL_percentage
1	16	rs56156922	56987369	56985514	57006829	3.58934e-17	Triglycerides_to_Total_Lipids_in_Small_VLDL_percentage
2	19	rs429358	45411941	45324138	45428234	1.99387e-24	Triglycerides_to_Total_Lipids_in_Small_VLDL_percentage
1	16	rs12443634	81524274	81516383	81549708	3.22268e-13	Triglycerides_to_Total_Lipids_in_Very_Large_HDL_percentage
2	19	rs1065853	45413233	45412079	45418790	1.25881e-28	Triglycerides_to_Total_Lipids_in_Very_Large_HDL_percentage
1	16	rs173539	56988044	56985514	57001274	1.18709e-10	Triglycerides_to_Total_Lipids_in_Very_Large_VLDL_percentage
2	19	rs1065853	45413233	45324138	45424514	4.46778e-41	Triglycerides_to_Total_Lipids_in_Very_Large_VLDL_percentage
1	16	rs2966092	81537760	81524274	81549708	2.90363e-10	Triglycerides_to_Total_Lipids_in_Very_Small_VLDL_percentage
2	19	rs429358	45411941	45386467	45428234	1.81535e-27	Triglycerides_to_Total_Lipids_in_Very_Small_VLDL_percentage
1	11	rs964184	116648917	116586283	116663707	4.51886e-12	VLDL_Cholesterol
2	19	rs1065853	45413233	45412079	45416831	5.58415e-19	VLDL_Cholesterol
